# Longitudinal Proteogenomic Analysis Reveals Mechanistic Insights into the Progression from Prediabetes to Type 2 Diabetes

**DOI:** 10.64898/2026.02.13.26346161

**Authors:** Archit Singh, Marlene Ganslmeier, Mauro Tutino, Young-Chan Park, Jürgen Machann, Fritz Schick, Andreas Peter, Rainer Lehmann, Yiying Wang, Yurong Cheng, Leontine Sandforth, Sebastian Schuth, Jochen Seissler, Nikolaos Perakakis, Peter E. H. Schwarz, Julia Szendrödi, Robert Wagner, Michele Solimena, Annette Schürmann, Stefan Kabisch, Andreas F. H. Pfeiffer, Stefan R. Bornstein, Matthias Blüher, Norbert Stefan, Andreas Fritsche, Hubert Preissl, Reiner Jumpertz von Schwartzenberg, Martin Hrabe de Angelis, Michael Roden, Ozvan Bocher, Eleftheria Zeggini, Andreas L. Birkenfeld

**Affiliations:** Institute of Translational Genomics, Helmholtz Zentrum München- German Research Center for Environmental Health, Neuherberg, 85764, Germany; Munich School for Data Science (MUDS), Helmholtz Zentrum München- German Research Center for Environmental Health, Neuherberg, 85764, Germany; Doctoral program of Experimental Medicine and Health Sciences, TUM School of Medicine and Health, Technical University of Munich, Munich, 81675, Germany; Institute for Diabetes Research and Metabolic Diseases of the Helmholtz Center Munich at the University of Tübingen, Tübingen, Germany; German Center for Diabetes Research (DZD E.V.), Neuherberg, Germany; Department of Radiology, Section on Experimental Radiology, University of Tübingen, Otfried-Müller-Str. 51, 72076 Tübingen, Germany; Institute for Clinical Chemistry and Pathobiochemistry, Department for Diagnostic Laboratory Medicine, University Hospital of Tübingen, Hoppe-Seyler-Str. 3, 72076 Tübingen, Germany; Department of Diabetology, Endocrinology, Nephrology, University of Tübingen, Tübingen, Germany; Diabetes Research Group, Medical Department 4, Ludwig-Maximilians University Munich, Ziemssenstr. 1, 80336 Munich, Germany; Department of Internal Medicine III, Technical University Dresden, Fetscherstrasse 74, 01307 Dresden, Germany; Department of Medicine I and Clinical Chemistry, University Hospital of Heidelberg, Im Neuenheimer Feld 410, 69120 Heidelberg, Germany; Department of Endocrinology and Diabetology, Medical Faculty and University Hospital, Heinrich Heine University Düsseldorf, Moorenstr. 5, 40225 Düsseldorf, Germany; Institute for Clinical Diabetology, German Diabetes Center, Leibniz Center for Diabetes Research at Heinrich Heine University Düsseldorf, Auf’m Hennekamp 65, 40225 Düsseldorf, Germany; Paul-Langerhans-Institut Dresden (PLID) of the Helmholtz Center Munich at University Clinic Carl Gustav Carus, TU Dresden. Tatzberg 47/49, 01307 Dresden, Germany; Charité University Hospital Berlin; Clinic of Endocrinology and Metabolism, Campus Benjamin Franklin, Hindenburgdamm 30, 12203 Berlin, Germany; Department of Medicine III, University Hospital Carl Gustav Carus, Dresden, Germany; Department of Diabetes, School of Life Course Science and Medicine, King’s College London, London, UK; Department of Endocrinology, Diabetology and Clinical Nutrition, University Hospital Zurich, Zurich, Switzerland; Institute of Experimental Genetics, IEG Helmholtz Center Munich, Ingolstädter Landstraße 1, 85764, Neuherberg, Germany; Chair of Experimental Genetics, School of Life Sciences Weihenstephan, Technical University of Munich, Arcisstraße 21, 80333 Munich, Germany; Univ Brest, Inserm, EFS, UMR 1078, Brest, France; Technical University of Munich (TUM), TUM University Hospital, TUM School of Medicine and Health, 81675 Munich, Germany

**Author notes:** These authors are joint first authors (Archit Singh, Marlene Ganslmeier). These authors are joint last authors (Martin Hrabe de Angelis, Michael Roden, Ozvan Bocher, Eleftheria Zeggini, Andreas L. Birkenfeld).

## Abstract

Prediabetes and type 2 diabetes (T2D) are metabolic disorders characterized by insulin resistance and β-cell dysfunction. To understand the molecular mechanisms driving the transition from prediabetes to T2D, we performed a longitudinal proteogenomic analysis on 458 participants from the Prediabetes Lifestyle Intervention Study (PLIS). We identified 185 plasma proteins to be differentially expressed between conditions, 36 of which predict future T2D-onset. Integrating genetic data from 321 individuals, we generated a genome-wide protein quantitative trait loci (pQTL) map, identifying 86 differential and 700 shared *cis*-pQTLs between prediabetes and T2D. Mediation analysis revealed 60 putative causal links connecting allele-driven plasma protein expression to clinical traits, identifying body fat distribution, insulin resistance, and β-cell function as central drivers of pathogenesis. Collectively, these findings highlight specific proteins underlying disease progression and substantiate the view that prediabetes and T2D are not distinct conditions, but rather stages on a unified metabolic spectrum.
