## Supplementary Table 3 for "Longitudinal Proteogenomic Analysis Reveals Mechanistic Insights into the Progression from Prediabetes to Type 2 Diabetes"

### Sheet: ST3_DEPs_prediabetes-vs-T2D
Supplementary Table 3: Table of plasma proteins showing significant differential expression between the T2D and the prediabetes groups at follow-up.
Protein	logFC	AveExpr	t	P.Value	adj.P.Val	B	Novel
CA5A	0.453978	-0.0304233	3.53081	0.000463141	0.0131782	-0.296664	Known
IL6	0.353757	0.12376	3.08905	0.00214995	0.035163	-1.66306	Known
ACE2	0.451471	0.194627	5.31417	1.79478227705739e-07	9.0564713700316e-05	6.90142	Known
ADH4	0.422839	-0.140867	4.18054	3.58407480445928e-05	0.00210293	2.02073	Known
SNX9	-0.165983	0.118533	-3.48918	0.000538926	0.0147795	-0.43304	Novel
ACY1	0.338442	-0.0440499	5.02276	7.72005388503131e-07	0.000162314	5.54953	Known
AGXT	0.395998	0.0354352	4.42107	1.27012277054408e-05	0.000980419	2.96944	Novel
ACAN	-0.11129	0.0436098	-3.18125	0.00158196	0.0279111	-1.39253	Known
GSTA1	0.612161	-0.0689467	5.12775	4.59708429307621e-07	0.000162314	6.0294	Known
CDH2	0.224041	-0.000171394	5.10213	5.22117249245663e-07	0.000162314	5.91151	Known
GHRL	-0.368604	0.0196709	-3.02459	0.00265189	0.0403474	-1.84843	Known
PPP1R2	-0.123328	0.0535257	-2.98259	0.003035	0.0437561	-1.96696	Novel
LEP	0.433	-0.257849	3.17243	0.00162954	0.0285508	-1.41877	Known
KITLG	-0.180157	0.0208944	-3.44232	0.000638215	0.0164308	-0.584428	Novel
SNAP23	-0.380798	0.103296	-3.30156	0.00104876	0.021339	-1.02761	Novel
NRCAM	0.132559	0.0160073	3.78001	0.000180962	0.00702412	0.549279	Novel
LDLR	0.268811	-0.105212	4.00347	7.45313345544655e-05	0.0036162	1.3535	Novel
CES1	0.704705	0.0185467	5.80037	1.35491664415667e-08	1.13948489773576e-05	9.30507	Known
ADGRE5	0.117677	0.0553885	3.35519	0.000869666	0.0194174	-0.8608	Novel
SEMA7A	0.12431	0.0287389	3.56031	0.000415427	0.0123309	-0.199565	Known
MEGF9	0.0848254	-0.0353949	3.25784	0.00121947	0.0231333	-1.1617	Novel
SELE	0.332589	-0.0825675	4.94911	1.10477185488924e-06	0.000185823	5.21813	Known
GUSB	0.294675	-0.0731966	4.22584	2.95753096140272e-05	0.00178021	2.19585	Known
PTPRS	-0.0922519	-0.0323271	-3.00067	0.00286426	0.0422605	-1.91613	Known
ACP5	0.118525	0.00752225	3.13301	0.00185894	0.0319055	-1.53526	Known
ITGB2	0.115743	0.0107465	3.33085	0.000947111	0.0202612	-0.936836	Novel
PLXNB2	0.122052	0.0252315	4.08719	5.28831933371794e-05	0.00278128	1.66573	Known
IGFBP2	-0.288048	0.211186	-3.69881	0.000247204	0.00890993	0.267633	Known
AMY2A	-0.192171	0.0129335	-3.06674	0.0023126	0.0369283	-1.72794	Known
PRCP	0.222937	-0.00907726	6.23227	1.17752423327194e-09	2.70242913725425e-06	11.5859	Known
SSC5D	0.271988	-0.00226406	4.47989	9.78550710627953e-06	0.000851339	3.20868	Novel
LBP	0.249188	0.0330689	3.45176	0.000616941	0.016214	-0.554096	Novel
CTSD	0.249892	0.0877301	4.29947	2.15824092181854e-05	0.00143296	2.48386	Known
F7	0.126653	-0.0400538	3.25048	0.00125064	0.023373	-1.18412	Known
CHI3L1	0.315465	0.304879	3.1493	0.00176076	0.0306372	-1.48729	Known
MVK	0.58773	0.0771748	5.65886	2.92690482106821e-08	1.84614521588877e-05	8.58749	Known
SULT2A1	0.538417	0.166963	4.91598	1.29621632087348e-06	0.000192374	5.07045	Known
METAP1D	0.203869	0.0235457	3.0475	0.00246219	0.0390698	-1.78314	Novel
COL9A1	-0.271105	0.253897	-3.33069	0.000947612	0.0202612	-0.937307	Novel
CLEC4A	-0.16643	-0.0206291	-3.40423	0.000731247	0.0173743	-0.706071	Novel
NFASC	0.133207	0.0836707	3.40209	0.000736841	0.0173743	-0.712879	Known
IL18R1	0.164192	-0.0121311	3.52972	0.000464867	0.0131782	-0.300499	Known
KYNU	0.192739	-0.0081132	3.55047	0.000430762	0.0124921	-0.232114	Known
ENPP7	0.486258	-0.0424491	4.32877	1.90154669796642e-05	0.00132749	2.59974	Known
IL1RN	0.28427	-0.00444059	4.08705	5.29138440632464e-05	0.00278128	1.66521	Known
ANGPTL4	0.158748	0.0439024	2.98002	0.00305992	0.0438647	-1.97413	Known
ANGPTL2	0.273265	-0.0113227	5.04201	7.02449814453438e-07	0.000162314	5.63689	Novel
ADGRE2	0.108527	0.0581208	3.01255	0.00275692	0.041158	-1.88257	Known
FST	0.179544	0.0132572	3.92719	0.000101365	0.00440938	1.0742	Novel
C19orf12	0.482269	0.0251927	4.48659	9.49735895761548e-06	0.000851339	3.23612	Novel
PLIN1	0.172782	0.00697139	3.12622	0.00190128	0.0324117	-1.55516	Novel
PBLD	0.362508	-0.0619315	4.13317	4.36904344035432e-05	0.00250525	1.83975	Novel
PTS	0.284472	0.089111	3.41603	0.000701144	0.0171564	-0.668509	Known
MUC13	0.272308	0.0403631	3.98348	8.0825538273254e-05	0.00377635	1.27981	Novel
CRIP2	-0.170894	0.0776396	-2.96358	0.0032245	0.0457046	-2.02007	Novel
PTPRN2	-0.164118	0.050265	-3.31566	0.000998613	0.0204837	-0.983997	Novel
EBAG9	-0.178492	0.100677	-3.04144	0.00251109	0.0393508	-1.80044	Novel
CRADD	-0.288131	0.197121	-3.22899	0.00134587	0.0248329	-1.24926	Novel
RHOC	-0.182525	0.0817328	-3.29178	0.00108488	0.0217234	-1.05774	Novel
STAMBP	-0.204173	0.164421	-2.95658	0.00329694	0.0464703	-2.03954	Novel
DNMBP	-0.166041	0.0850949	-3.6774	0.000268138	0.00926728	0.194344	Novel
ASGR1	0.133228	0.0031044	3.7561	0.000198483	0.00751405	0.465766	Known
TBCB	-0.266024	0.1608	-3.26264	0.00119954	0.0229276	-1.14706	Novel
PVR	0.192669	0.0601306	4.01311	7.1665645854093e-05	0.00354534	1.38914	Known
CD8A	0.264853	-0.0366672	3.59195	0.000369508	0.0112321	-0.0943144	Known
SMPD1	0.204074	0.0737127	3.25558	0.00122894	0.0231389	-1.16857	Known
CPM	0.202654	-0.0325716	4.47179	1.01448521659826e-05	0.000853182	3.17558	Known
GGT1	0.334858	0.011698	4.96299	1.03297986917456e-06	0.000185823	5.28023	Novel
CNTN3	0.184842	-0.0380247	4.93325	1.19276384761209e-06	0.000188084	5.14731	Novel
PIGR	0.159909	0.0447269	3.26888	0.00117408	0.0226122	-1.12799	Known
THBS2	0.181253	0.0630936	3.62399	0.000327885	0.0103407	0.0131749	Known
NOMO1	0.156893	-0.0277303	4.72266	3.23664651192314e-06	0.00038886	4.22616	Known
ITGA5	0.128132	0.00305648	3.43522	0.000654669	0.0165846	-0.607194	Known
IGF2R	0.134579	0.0191362	3.75472	0.000199541	0.00751405	0.460966	Known
LILRA2	0.148317	-0.0364298	2.98308	0.00303018	0.0437561	-1.96556	Novel
PAMR1	0.130892	-0.0169628	3.66792	0.000277933	0.00942229	0.16201	Known
GSTA3	0.458062	-0.0134002	4.349	1.74162492909343e-05	0.00125546	2.68016	Known
BAIAP2	0.318825	0.0125369	4.11595	4.69387892452685e-05	0.00257449	1.77438	Novel
GFER	0.226321	0.0476716	3.81338	0.000158933	0.00646135	0.66667	Novel
GCG	0.531562	0.192612	4.37097	1.58252700263997e-05	0.00117433	2.7679	Known
ACAA1	0.595737	0.0853978	4.68963	3.77304952110314e-06	0.000429641	4.0849	Novel
ABL1	-0.160399	0.0880888	-3.887	0.000118962	0.00492035	0.929015	Novel
VPS53	-0.136453	0.061723	-3.61074	0.000344525	0.0106005	-0.0313636	Novel
CDHR2	0.368391	-0.0926968	3.64495	0.000303078	0.00967933	0.0839932	Novel
ADGRG1	0.62329	0.760151	3.95781	8.96490143501527e-05	0.00403901	1.18569	Known
KRT18	0.486015	0.0685484	4.22537	2.96349611987768e-05	0.00178021	2.19401	Known
MME	0.288315	0.0732103	3.00247	0.00284777	0.0422605	-1.91106	Novel
GRPEL1	0.284795	0.104123	3.73637	0.000214136	0.00782994	0.397214	Known
IGSF3	0.21832	0.0859367	4.25654	2.59494291960427e-05	0.00163676	2.31536	Known
CDNF	-0.143601	0.067701	-3.36614	0.00083679	0.01902	-0.826429	Novel
ERBIN	-0.254222	0.12999	-2.96386	0.00322159	0.0457046	-2.01928	Novel
STX4	-0.148088	0.10116	-3.29277	0.00108118	0.0217234	-1.0547	Novel
RET	0.165458	-0.144192	3.28139	0.00112456	0.0221661	-1.08969	Known
DTX3	-0.119647	0.0866264	-3.58123	0.000384503	0.0115488	-0.13007	Novel
TMPRSS15	0.349168	0.0304804	3.20725	0.001449	0.026113	-1.31475	Known
RBP5	0.304406	0.00555452	4.53011	7.81418613125895e-06	0.000758277	3.41525	Known
GALNT10	0.105242	0.0123032	3.22331	0.00137215	0.0249061	-1.26642	Known
HAO1	0.715962	-0.029911	4.8925	1.45097256890341e-06	0.000203378	4.96628	Known
DCTN1	-0.278164	0.139671	-3.33603	0.000930113	0.0202612	-0.920699	Novel
CA14	-0.23561	0.00747139	-4.32334	1.94677985224473e-05	0.00132749	2.57822	Known
CASP8	-0.219737	0.221223	-3.01695	0.00271813	0.0408205	-1.87012	Novel
HAVCR1	0.289355	0.177242	3.36975	0.000826225	0.0189506	-0.815093	Known
SCLY	0.235578	-0.0607093	3.65269	0.000294379	0.00952203	0.110221	Novel
DCXR	0.301495	-0.0126834	3.61816	0.000335113	0.0104382	-0.00644484	Known
NT5E	0.239167	0.00411027	3.41362	0.000707201	0.0171564	-0.676196	Novel
KLK1	-0.476737	0.398986	-2.94053	0.00346868	0.0478222	-2.08402	Novel
FURIN	0.165385	-0.0506599	4.02765	6.75399201521659e-05	0.00340806	1.44307	Known
MIA	-0.170626	0.062035	-3.6825	0.000263001	0.00921601	0.211778	Known
PYY	0.320641	0.102072	3.08611	0.00217041	0.035163	-1.67201	Known
SEL1L	0.111887	0.0602403	3.20172	0.0014764	0.0262321	-1.33135	Novel
CBS	0.388798	0.0773149	3.9876	7.94874733689946e-05	0.00377635	1.29498	Novel
LMOD1	-0.163339	0.176095	-3.03879	0.00253281	0.0394462	-1.80802	Novel
HSBP1	-0.160268	0.113022	-3.03117	0.00259606	0.0401558	-1.82972	Novel
ECHS1	0.548925	0.0151594	4.54817	7.20348623669169e-06	0.000726976	3.49001	Novel
KHK	0.445862	-0.0872807	5.06848	6.16654693883753e-07	0.000162314	5.75744	Novel
BPIFA2	-0.491905	0.240166	-3.3167	0.000995003	0.0204837	-0.980772	Known
LAMB1	0.16021	0.00294499	3.97712	8.29295900414473e-05	0.00380421	1.25646	Novel
CNP	-0.215042	0.120787	-2.95056	0.00336045	0.0469778	-2.05626	Novel
ECHDC3	0.503156	-0.0387432	3.79954	0.000167864	0.00661749	0.617666	Novel
MAN2B2	0.231127	-0.0267462	3.11139	0.00199774	0.0336019	-1.59828	Novel
CRYBB1	-0.123213	0.0550823	-3.80971	0.000161342	0.00646135	0.653508	Novel
IGSF9	0.693855	-0.0640108	6.12941	2.14223475010245e-09	2.70242913725425e-06	11.0263	Novel
SARG	-0.228506	0.108654	-3.10662	0.00202944	0.0337824	-1.61218	Novel
FCAMR	0.309146	-0.0720894	3.55708	0.00042064	0.0123404	-0.210263	Novel
NIT2	0.229264	-0.0132882	3.04292	0.00249989	0.0393508	-1.79591	Novel
GMFG	-0.224894	0.0967993	-3.22784	0.00135166	0.0248329	-1.25251	Novel
PPM1F	-0.12706	0.041516	-3.28889	0.00109627	0.0217786	-1.06647	Novel
UPB1	0.541251	-0.143276	4.52117	8.14589607745917e-06	0.000761189	3.37733	Novel
ADAMTSL2	0.312325	0.113423	4.68155	3.91666084306177e-06	0.000429641	4.0505	Known
PRAP1	0.210628	0.00380024	3.52483	0.000473266	0.0132672	-0.316564	Novel
CKB	-0.234538	0.240545	-2.99491	0.00291763	0.0427976	-1.93234	Novel
FOLH1	0.399599	0.017832	4.75718	2.75485425881373e-06	0.000347525	4.3747	Novel
AKR7L	0.398924	0.0967416	4.11798	4.65437689926902e-05	0.00257449	1.78208	Novel
ALPI	0.704199	0.369767	3.43409	0.000657335	0.0165846	-0.610829	Novel
CEMIP2	0.217833	-0.0138985	4.96417	1.02706426822608e-06	0.000185823	5.28554	Novel
NEDD4L	-0.196297	0.110593	-3.02949	0.0026102	0.0401558	-1.8345	Novel
STAT2	-0.21741	0.0476222	-3.663	0.000283149	0.00942229	0.145258	Novel
PDZK1	0.365201	0.0651692	4.81643	2.08434241320643e-06	0.000276779	4.63191	Novel
STX7	-0.265066	0.0725513	-4.07888	5.47294650506376e-05	0.00281801	1.63448	Novel
GHR	0.155894	-0.108591	3.48413	0.000548876	0.0148659	-0.449431	Known
MXRA8	-0.149773	0.088376	-3.66107	0.000285223	0.00942229	0.13868	Known
TPD52L2	-0.190289	0.0765785	-2.98719	0.00299069	0.0436157	-1.95405	Novel
PCBD1	0.248266	0.0568257	4.57613	6.34720679650202e-06	0.00066725	3.60632	Known
ADH1B	0.47671	0.0297394	4.4189	1.28235603109528e-05	0.000980419	2.96065	Novel
NHLRC3	0.126225	0.00151198	4.27312	2.41703093966687e-05	0.00156363	2.38029	Novel
BMPER	0.101686	0.0110284	3.3403	0.000916301	0.0202612	-0.907367	Novel
CRELD1	0.135085	0.00605134	3.31599	0.000997448	0.0204837	-0.982958	Known
RIDA	0.218649	0.0223988	3.20244	0.0014728	0.0262321	-1.32919	Novel
GIMAP7	-0.119518	0.0258853	-3.31945	0.000985503	0.0204837	-0.972229	Novel
RABEP1	-0.171734	0.100279	-2.93683	0.00350941	0.0478607	-2.09424	Novel
APOF	-0.13676	-0.0105491	-4.45239	1.10582292536453e-05	0.000899997	3.09648	Known
AMY1A_AMY1B_AMY1C	-0.212342	0.0464367	-3.44522	0.000631613	0.0164284	-0.575125	Novel
GSN	-0.0627646	-0.00985232	-2.93686	0.00350916	0.0478607	-2.09418	Known
QSOX1	0.108153	0.0289271	3.47127	0.000575041	0.0152719	-0.491138	Known
AFM	0.15144	0.0133846	3.94298	9.51542774535553e-05	0.00421183	1.13158	Known
CFI	0.0925182	-0.0229037	3.10222	0.00205841	0.0339436	-1.62527	Known
CFH	0.0943977	-0.0279161	3.27281	0.00115829	0.0224796	-1.11596	Known
KRT8	0.706626	0.368094	3.32262	0.000974683	0.0204837	-0.962398	Novel
AKR1B10	0.551783	0.083821	2.94964	0.00337019	0.0469778	-2.05879	Novel
LMOD1	-0.182896	0.158405	-3.40971	0.000717133	0.0172317	-0.688658	Novel
GOLGA3	-0.339445	0.154445	-3.68554	0.00025999	0.00921601	0.22216	Novel
ELAC1	-0.249243	0.0741399	-3.33414	0.000936257	0.0202612	-0.926566	Novel
SUOX	0.348843	0.0790474	3.89534	0.000115088	0.00486429	0.959034	Novel
NEO1	-0.0780311	0.0130807	-3.38909	0.000771619	0.0178605	-0.754065	Novel
VGF	-0.157991	0.0356178	-3.22629	0.00135828	0.0248329	-1.25741	Novel
KIAA0319	-0.129011	0.0729819	-3.02241	0.00267063	0.0403474	-1.85462	Novel
PTPRR	-0.157248	0.0116455	-3.27791	0.00113814	0.0222599	-1.10036	Novel
CALCB	-0.173224	0.142272	-3.02319	0.00266391	0.0403474	-1.85241	Novel
DNAJA4	-0.335109	0.225446	-3.48164	0.000553863	0.0148659	-0.457532	Novel
FTCD	0.631075	-0.0236425	5.21317	2.99600782344414e-07	0.000125982	6.42616	Known
BCL2L1	-0.257462	0.1435	-2.94417	0.00342908	0.0475361	-2.07397	Novel
CTRL	-0.339473	0.0308697	-3.74219	0.000209399	0.00776933	0.417411	Novel
SLC28A1	0.570958	0.049558	3.89425	0.000115679	0.00486429	0.955002	Novel
GPRC5C	0.379275	0.0754286	3.4299	0.000667257	0.0166682	-0.624226	Novel
MAMDC4	0.508462	-0.0254792	5.03504	7.26897744242108e-07	0.000162314	5.60523	Novel
ALDH2	0.29747	0.0292279	3.6589	0.000287561	0.00942229	0.131327	Novel
LUZP2	-0.17715	0.0293641	-3.08559	0.00217417	0.035163	-1.67353	Novel
LMOD1	-0.191792	0.143246	-3.50398	0.000510695	0.0141592	-0.38482	Novel
USP25	-0.240816	0.0852814	-3.42042	0.000690264	0.0170739	-0.654531	Novel
SLMAP	-0.174622	0.137538	-3.36358	0.000844393	0.0190215	-0.834498	Novel
MAP2K1	-0.186907	0.1411	-3.13522	0.0018453	0.0318883	-1.52875	Novel
DNAJC9	-0.446834	0.347229	-3.11734	0.00195809	0.0331561	-1.58116	Novel
CYB5R2	-0.159288	0.0945017	-3.3956	0.000754022	0.0176148	-0.733466	Novel
JPT2	-0.191745	0.0658623	-3.07302	0.00226555	0.0364075	-1.70983	Novel
ARF6	-0.329544	0.168359	-3.10565	0.00203524	0.0337824	-1.61528	Novel
