## Supplementary Table 4 for "Longitudinal Proteogenomic Analysis Reveals Mechanistic Insights into the Progression from Prediabetes to Type 2 Diabetes"

### Sheet: Sheet1
Supplementary Table 4: The list of circulating proteome studies related to T2D which were analyzed to assess the novelty of our results.
Title	Year	PMID	DOI	Tissue	Protein measurement method/technology
In search of causal pathways in diabetes: a study using proteomics and genotyping data from a cross-sectional study	2019	31446444	10.1007/s00125-019-4960-8	Plasma	Olink Proseek Multiplex Metabolism, CVD II and CVD III
Identification of novel biomarkers to monitor β-cell function and enable early detection of type 2 diabetes risk	2017	28846711	10.1371/journal.pone.0182932	Plasma	SomaLogic technology
Deciphering the Plasma Proteome of Type 2 Diabetes	2020	32928870	10.2337/db20-0296	Plasma	SOMAscan platform
Associations of plasma proteomics with type 2 diabetes and related traits: results from the longitudinal KORA S4/F4/FF4 Study	2023	37308750	10.1007/s00125-023-05943-2	Plasma	Olink (CVD-II, CVD-III and Inflammation panels)
Longitudinal plasma protein profiling of newly diagnosed type 2 diabetes	2021	33279861	10.1016/j.ebiom.2020.103147	Plasma	Olink platform
Proteomic and Metabolomic Signatures in Prediabetes Progressing to Diabetes or Reversing to Normoglycemia Within 1 Year	2025	39746149	10.2337/dc24-1412	Plasma	Olink (cardiometabolic, inflammation, neurology, and oncology panels)
Plasma Proteomic Risk Markers of Incident Type 2 Diabetes Reflect Physiologically Distinct Components of Glucose-Insulin Homeostasis	2023	36749929	10.2337/db22-0628	Plasma	SOMAscan platform
Identification of plasma proteomic markers underlying polygenic risk of type 2 diabetes and related comorbidities	2025	40032831	10.1038/s41467-025-56695-z	Plasma	Olink platform
Plasma proteomic signatures for type 2 diabetes and related traits in the UK Biobank cohort	2025	39314935	10.1016/j.diabres.2025.112194	Plasma	Olink platform
Plasma proteins and onset of type 2 diabetes and diabetic complications: Proteome-wide Mendelian randomization and colocalization analyses	2023	37652020	10.1016/j.xcrm.2023.101174	Plasma	Olink and SOMAscan platform
MASP1, THBS1, GPLD1 and ApoA-IV are novel biomarkers associated with prediabetes: the KORA F4 study	2016	27344311	10.1007/s00125-016-4024-2	Plasma	Liquid Chromatography-Mass Spectrometry
Circulating Protein Signatures and Causal Candidates for Type 2 Diabetes	2020	32385057	10.2337/db19-1070	Serum	SOMAscan platform
Organ-specific metabolic pathways distinguish prediabetes, type 2 diabetes, and normal tissues	2022	36198307	10.1016/j.xcrm.2022.100763	Serum	Mass spectrometry
