## Supplementary Table 5 for "Longitudinal Proteogenomic Analysis Reveals Mechanistic Insights into the Progression from Prediabetes to Type 2 Diabetes"

### Sheet: ST3_baseline_and_delta_proteins
Supplementary Table 5: Table showing the list of clinical features, plasma proteins and their association cross-sectionally at baseline and longitudinally over time.
Clinical feature	Protein	Effect-size baseline	Adjusted P-value baseline	Effect-size Δ-analysis	Adjusted P-value Δ-analysis
Body fat %	SELE	0.022216	0.00349664	0.700729	0.00226202
Body fat %	PRCP	0.0177335	0.0185772	0.598368	0.00670364
Body fat %	PLXNB2	0.00771787	0.292829	0.595472	0.00670364
Body fat %	GGT1	0.0140012	0.0652679	0.580743	0.00670364
Body fat %	IGSF9	0.0314756	6.66947044935463e-05	0.591381	0.00670364
Body fat %	ADGRG1	0.0167608	0.027175	0.556604	0.00877739
Body fat %	CPM	0.0253792	0.00119417	0.512358	0.0176059
Body fat %	IL18R1	0.0218437	0.00368815	0.483617	0.0249004
Body fat %	CES1	0.0189084	0.0144388	0.410966	0.0618268
Body fat %	NOMO1	0.022945	0.00244958	0.398568	0.0618268
Body fat %	ACY1	0.0243226	0.00139435	0.337874	0.112687
Body fat %	CDH2	0.0187063	0.0144388	0.303448	0.155499
Body fat %	HAVCR1	0.0178902	0.0182344	0.279528	0.188125
Body fat %	IGSF3	0.0286375	0.000236912	0.275334	0.188125
Body fat %	ADAMTSL2	0.0243341	0.00139435	0.260538	0.213493
Body fat %	IL1RN	0.0249682	0.00119417	0.19215	0.361826
Body fat %	CTSD	0.016485	0.0271799	0.121101	0.62808
Body fat %	NHLRC3	0.018091	0.0180194	0.0108201	0.998044
Body fat %	ANGPTL4	0.0163711	0.0282261	-0.00646608	0.998044
VAT_l	IGSF9	0.192282	1.59900136485718e-11	1.53258	6.34716595048064e-10
VAT_l	IL18R1	0.083989	0.00358253	0.972418	0.000137073
VAT_l	CES1	0.137146	5.05803796586016e-06	0.973979	0.000137073
VAT_l	PRCP	0.061697	0.0293585	0.886868	0.000580814
VAT_l	NT5E	0.0371742	0.174217	0.85302	0.000872678
VAT_l	NHLRC3	0.105342	0.000351013	0.838676	0.000947068
VAT_l	CTSD	0.0579594	0.0380945	0.810498	0.0012542
VAT_l	SELE	0.104762	0.000361108	0.805683	0.0012542
VAT_l	MAN2B2	0.0389518	0.162902	0.786889	0.00226241
VAT_l	GGT1	0.0948761	0.0011843	0.737415	0.00317481
VAT_l	ACY1	0.128517	1.02154223097607e-05	0.696251	0.00555166
VAT_l	CNTN3	0.0882977	0.00232367	0.65954	0.00878165
VAT_l	ENPP7	0.0537026	0.0559135	0.612018	0.0159339
VAT_l	IGSF3	0.129425	1.02154223097607e-05	0.582567	0.0221789
VAT_l	CPM	0.095934	0.0011843	0.57816	0.0221789
VAT_l	MME	0.0535145	0.0559135	0.520819	0.0425931
VAT_l	MAMDC4	0.0898074	0.00214744	0.496153	0.0539214
VAT_l	NOMO1	0.0867422	0.00254099	0.474468	0.0649742
VAT_l	NFASC	0.064996	0.0225572	0.455897	0.0756093
VAT_l	CRELD1	0.116469	7.79373164371939e-05	0.446542	0.0799936
VAT_l	CEMIP2	0.0592798	0.0371518	0.40553	0.110886
VAT_l	CDH2	0.0680212	0.0182566	0.364835	0.156411
VAT_l	ACE2	0.0905222	0.00212625	0.337617	0.191622
VAT_l	IL1RN	0.115167	7.79373164371939e-05	0.33345	0.191622
VAT_l	MUC13	0.0796227	0.00605478	0.206348	0.484701
VAT_l	HAVCR1	0.0740437	0.0102174	0.16907	0.558163
VAT_l	GRPEL1	0.0756686	0.00920161	0.154229	0.584407
VAT_l	THBS2	0.0636608	0.0255809	0.116311	0.654374
VAT_l	GCG	0.0678836	0.0182566	0.0664167	0.810098
VAT_l	ADGRG1	0.0921587	0.00176982	-0.0560201	0.823744
VAT_l	ANGPTL4	0.0681226	0.0182566	-0.0206115	0.926078
IHL	IGSF9	0.0845621	1.34536241167857e-23	0.525137	1.01250863224125e-10
IHL	CES1	0.0684371	1.28889128019435e-14	0.448813	5.10151255863807e-08
IHL	MAN2B2	0.0542673	1.31602544453531e-09	0.406166	1.69674043356252e-06
IHL	ACY1	0.0632454	2.02532304279114e-14	0.350668	2.94297875863152e-05
IHL	GGT1	0.0373981	1.5476042969371e-05	0.3306	6.05574666082977e-05
IHL	SELE	0.0389118	1.1003411027085e-05	0.32449	6.05574666082977e-05
IHL	PRCP	0.0362923	2.91689389156058e-05	0.329005	6.05574666082977e-05
IHL	ENPP7	0.0345645	0.000130281	0.32311	6.05574666082977e-05
IHL	IGSF3	0.0615963	4.85668894783587e-13	0.322558	6.05574666082977e-05
IHL	NHLRC3	0.0489579	1.33773468260369e-08	0.293937	0.000362157
IHL	CNTN3	0.034506	7.91407708705097e-05	0.285102	0.000477557
IHL	MAMDC4	0.0378184	2.3348480995265e-05	0.28748	0.000477566
IHL	CTSD	0.050253	7.05122124549358e-09	0.268306	0.000998907
IHL	NT5E	0.00886453	0.315018	0.244967	0.00353572
IHL	MME	0.0109799	0.220994	0.238934	0.00364528
IHL	CPM	0.0410824	5.43992287255068e-06	0.239244	0.0040722
IHL	IL18R1	0.0327583	0.000143011	0.227883	0.0040722
IHL	CEMIP2	0.033551	0.000130281	0.226665	0.00527192
IHL	ECHDC3	0.0419678	5.23520919759845e-06	0.230608	0.00527192
IHL	PLXNB2	0.0154018	0.0822962	0.224635	0.00527192
IHL	ACE2	0.0354612	8.24836034537972e-05	0.227158	0.00547643
IHL	NOMO1	0.0384485	1.07832084288582e-05	0.212777	0.00789602
IHL	CDH2	0.0388518	1.05574530607489e-05	0.195771	0.013861
IHL	CRELD1	0.0352219	7.69427951764995e-05	0.199367	0.014654
IHL	NFASC	0.0353793	5.63170577333852e-05	0.165771	0.0370052
IHL	THBS2	0.0478178	1.73873732489365e-07	0.15387	0.0534507
IHL	ADAMTSL2	0.0336521	0.00014355	0.153741	0.0617961
IHL	PIGR	0.0244349	0.00700308	0.143559	0.072713
IHL	MUC13	0.0230437	0.00978503	0.10061	0.223616
IHL	HAVCR1	0.0228795	0.00929826	0.0929298	0.253036
IHL	IL1RN	0.0303864	0.000377111	0.0860103	0.281579
IHL	GCG	0.0221837	0.0126138	0.0435141	0.608322
IHL	ANGPTL4	0.0265853	0.00231755	-0.0314016	0.702161
IHL	ADGRG1	0.0393762	1.19816719160482e-05	0.0239549	0.754417
DI	IGSF9	-0.0675129	0.0331877	-0.36706	4.77012598019712e-06
DI	MAMDC4	-0.0420211	0.164901	-0.35478	6.13823069860355e-06
DI	ENPP7	-0.00982622	0.755954	-0.325393	3.47127396771849e-05
DI	CRELD1	-0.0475666	0.145363	-0.290526	0.000271243
DI	CPM	-0.0147436	0.662061	-0.286257	0.000283728
DI	NHLRC3	-0.0300386	0.345963	-0.282288	0.000291657
DI	CTSD	-0.0390871	0.19565	-0.270464	0.000513454
DI	ACE2	-0.00444236	0.862265	-0.258737	0.00090221
DI	THBS2	-0.062809	0.0455417	-0.255767	0.000927081
DI	ACY1	-0.0343048	0.269433	-0.244857	0.00153902
DI	GGT1	-0.0555566	0.0728122	-0.237428	0.00201845
DI	NOMO1	-0.0362982	0.239986	-0.236418	0.00201845
DI	PRCP	-0.076871	0.0141029	-0.228573	0.00282484
DI	PVR	-0.0212893	0.512324	-0.216049	0.00486523
DI	NFASC	-0.0263426	0.372937	-0.212361	0.00508456
DI	IGSF3	-0.0603328	0.0476729	-0.212439	0.00508456
DI	CES1	-0.0418802	0.164901	-0.207699	0.00604113
DI	MUC13	-0.0432413	0.164901	-0.19853	0.00875837
DI	IL18R1	-0.0509995	0.111107	-0.196107	0.00892146
DI	NT5E	-0.0121646	0.713816	-0.183439	0.0150236
DI	CNTN3	-0.0266424	0.372937	-0.178906	0.0173899
DI	MAN2B2	0.00242032	0.911222	-0.177612	0.0176855
DI	MME	-0.0327322	0.295705	-0.158661	0.0353304
DI	PIGR	-0.00882114	0.769886	-0.151394	0.0445748
DI	SELE	-0.0279566	0.372937	-0.148975	0.0451073
DI	CDH2	-0.0461667	0.147421	-0.148447	0.0451073
FLI	IGSF9	0.0198724	3.80558905352625e-27	0.8055	1.16672631442798e-23
FLI	CES1	0.0154524	7.66289917739561e-16	0.606399	1.23163319484165e-13
FLI	GGT1	0.0160301	1.946322288089e-19	0.585528	4.70095324381706e-13
FLI	MAMDC4	0.00950754	8.96431085172175e-07	0.586709	4.70095324381706e-13
FLI	PRCP	0.00923195	7.35907959432816e-07	0.577306	6.05296598410438e-13
FLI	SELE	0.0124241	4.5864910572118e-11	0.547564	6.97816205623662e-12
FLI	ENPP7	0.00652594	0.000818873	0.525708	6.98570729267563e-11
FLI	CPM	0.0153411	6.0748133466165e-16	0.518881	1.46274180333204e-10
FLI	MME	0.00738293	0.000124463	0.507366	2.57671412662258e-10
FLI	ACY1	0.0131764	2.81725178300702e-13	0.478073	2.23147926095524e-09
FLI	IL18R1	0.00940409	6.48827751415336e-07	0.453136	9.58985302897256e-09
FLI	NHLRC3	0.0122019	4.5864910572118e-11	0.444798	2.22977327775087e-08
FLI	MAN2B2	0.00607259	0.00163655	0.448189	3.5489864615855e-08
FLI	NT5E	0.00965806	5.87913180127789e-07	0.439716	3.5489864615855e-08
FLI	CNTN3	0.0112436	2.18576060550672e-09	0.384288	1.84721814793361e-06
FLI	NFASC	0.00802954	1.88865825526646e-05	0.353654	1.25122752120448e-05
FLI	IGSF3	0.0132769	7.19698341349886e-13	0.333675	3.53981730593428e-05
FLI	ECHDC3	0.00778616	4.78658259838726e-05	0.336779	4.0773841850259e-05
FLI	CDH2	0.0116473	2.05523394055582e-10	0.317396	7.02347746636258e-05
FLI	NOMO1	0.00905753	9.14119682307851e-07	0.310735	0.000110211
FLI	CRELD1	0.0106199	3.41449340068982e-08	0.29388	0.00030585
FLI	PLXNB2	0.00280834	0.137139	0.28426	0.000414095
FLI	THBS2	0.00813069	2.56731082746421e-05	0.276465	0.000552691
FLI	CTSD	0.00878679	1.6298601598975e-06	0.274976	0.000602416
FLI	CEMIP2	0.00997221	1.58253469883544e-07	0.27609	0.000602416
FLI	ACE2	0.010357	7.19374494289618e-08	0.265888	0.00101251
FLI	IL1RN	0.0118021	4.5864910572118e-11	0.25058	0.00164832
FLI	PVR	-0.000134532	0.944729	0.210168	0.00895956
FLI	GRPEL1	0.00609992	0.00143716	0.196224	0.0146247
FLI	ADGRG1	0.00812128	2.13935599585369e-05	0.193386	0.016201
FLI	HAVCR1	0.00741168	6.93263914369819e-05	0.185466	0.0208632
FLI	ADAMTSL2	0.007032	0.000237128	0.158984	0.0477735
FLI	PIGR	0.00519425	0.00639675	0.156157	0.0499489
FLI	MUC13	0.00573568	0.00255355	0.0687279	0.406898
FLI	GCG	0.00576413	0.00251313	0.0450116	0.583611
FLI	ANGPTL4	0.00605577	0.00151907	0.0299106	0.703527
HOMA-IR	PRCP	0.128303	1.21743635852376e-09	0.460758	2.16233512430723e-10
HOMA-IR	IGSF9	0.201796	2.37414859653772e-21	0.412034	2.20463105049412e-08
HOMA-IR	CPM	0.169749	2.13236591703084e-15	0.350461	2.10155015376223e-06
HOMA-IR	CES1	0.179912	1.56999457009856e-16	0.34037	2.88430155159554e-06
HOMA-IR	IL18R1	0.12265	8.63205736878356e-09	0.337096	2.88430155159554e-06
HOMA-IR	SELE	0.101462	1.63765347217579e-06	0.336834	2.88430155159554e-06
HOMA-IR	MAMDC4	0.0663644	0.00225967	0.328211	4.87780771532414e-06
HOMA-IR	NHLRC3	0.112623	9.62861502078432e-08	0.326549	4.87780771532414e-06
HOMA-IR	PLXNB2	0.074882	0.000487574	0.306479	1.88697941468851e-05
HOMA-IR	ENPP7	0.0969438	9.14857227977628e-06	0.294943	3.61202504601618e-05
HOMA-IR	ACY1	0.159612	4.18235653677368e-15	0.294392	3.61202504601618e-05
HOMA-IR	CTSD	0.139136	1.96751673859826e-11	0.292947	3.67526773959105e-05
HOMA-IR	IL1RN	0.144399	1.11061384801584e-12	0.291158	3.84474117424572e-05
HOMA-IR	IGSF3	0.168897	7.32848343154908e-16	0.288185	4.10121248196694e-05
HOMA-IR	NFASC	0.139919	3.08922371804152e-11	0.288038	4.10121248196694e-05
HOMA-IR	GGT1	0.122199	2.73890454471862e-09	0.248083	0.000484123
HOMA-IR	CRELD1	0.11103	2.4299291314412e-07	0.234154	0.00102744
HOMA-IR	CEMIP2	0.0758081	0.000396145	0.213394	0.00293563
HOMA-IR	MAN2B2	0.0752449	0.000566289	0.210946	0.00359073
HOMA-IR	NOMO1	0.107084	2.71189427020537e-07	0.193087	0.00709279
HOMA-IR	THBS2	0.118395	5.32816521265036e-08	0.186541	0.00913756
HOMA-IR	CNTN3	0.118433	2.38330530283956e-08	0.185169	0.00939667
HOMA-IR	NT5E	0.0470665	0.0297111	0.169863	0.0176356
HOMA-IR	ADGRG1	0.156869	2.73551658376418e-13	0.163188	0.0224284
HOMA-IR	CDH2	0.119744	8.8770701365788e-09	0.159086	0.0251209
HOMA-IR	ACE2	0.122103	1.52133693343258e-08	0.151295	0.0357662
HOMA-IR	HAVCR1	0.10127	1.30781261663982e-06	0.141506	0.0465886
HOMA-IR	MME	0.0713872	0.0010015	0.13707	0.0525768
HOMA-IR	MUC13	0.113046	1.77942028220814e-07	0.133935	0.0572532
HOMA-IR	ADAMTSL2	0.105512	9.54368938309785e-07	0.129959	0.0632595
HOMA-IR	ECHDC3	0.0587825	0.00648422	0.117415	0.0975138
HOMA-IR	PIGR	0.0504283	0.0203466	0.0744606	0.291188
HOMA-IR	GRPEL1	0.0427711	0.0462171	0.0652358	0.349793
HOMA-IR	GCG	0.109376	3.83494564170643e-07	0.0557887	0.417555
IGI	CES1	0.176302	0.00161186	0.172999	0.378562
IGI	IGSF9	0.176314	0.00161186	0.119537	0.704066
IGI	IL1RN	0.160974	0.00395411	0.0914929	0.750999
IGI	IGSF3	0.108184	0.0432456	0.0822961	0.750999
IGI	CPM	0.242902	4.71488600265824e-06	0.07791	0.750999
IGI	ACE2	0.144364	0.00709931	-0.0736323	0.750999
IGI	CTSD	0.13023	0.0163565	0.0672755	0.750999
IGI	MAN2B2	0.109893	0.0432456	0.0647948	0.750999
IGI	NFASC	0.156604	0.00395411	0.0474742	0.838476
IGI	ACY1	0.157042	0.00395411	0.042541	0.838476
IGI	CNTN3	0.147901	0.00669761	0.0274639	0.895567
IGI	ADGRG1	0.14476	0.00709931	-0.0232889	0.895567
IGI	ENPP7	0.108005	0.0432456	-0.0188774	0.895567
IGI	NHLRC3	0.129102	0.0163565	0.0172193	0.895567
IGI	NOMO1	0.118841	0.0291016	0.0114263	0.932459
IGI	ADAMTSL2	0.113941	0.037097	0.00447606	0.980383
OGIS	IGSF9	-0.00874278	8.20753004833764e-24	-1.45155	1.95918799467032e-09
OGIS	CTSD	-0.00513447	2.64304566775667e-09	-1.2708	1.10882548116617e-07
OGIS	PRCP	-0.00554957	1.82682133650216e-10	-1.27125	1.10882548116617e-07
OGIS	CES1	-0.00647721	5.85261951734466e-13	-1.22338	2.96996595043222e-07
OGIS	SELE	-0.00402856	4.33296955721849e-06	-1.16556	8.42856207955474e-07
OGIS	MAMDC4	-0.00299038	0.000829041	-1.1738	8.42856207955474e-07
OGIS	CPM	-0.00664141	8.3565491271324e-14	-1.10223	3.35809450083555e-06
OGIS	IL18R1	-0.00454725	2.01973828981201e-07	-1.03671	1.18651509711456e-05
OGIS	PLXNB2	-0.00283458	0.00122584	-0.934989	9.4407637485587e-05
OGIS	GGT1	-0.00547328	1.33736490950904e-10	-0.919375	0.000110276
OGIS	ENPP7	-0.00371251	3.94550106064715e-05	-0.918122	0.000110276
OGIS	NHLRC3	-0.00509285	5.32433062451437e-09	-0.899948	0.00014142
OGIS	NOMO1	-0.00490586	1.25063845418938e-08	-0.871247	0.000222494
OGIS	IGSF3	-0.00655325	6.93081595479526e-14	-0.86903	0.000222494
OGIS	CRELD1	-0.0030921	0.000509644	-0.821927	0.000486477
OGIS	CNTN3	-0.0042571	1.17452324682609e-06	-0.819081	0.000486477
OGIS	ACY1	-0.00613827	5.36821383247441e-13	-0.763649	0.00117847
OGIS	PVR	-0.0013901	0.122883	-0.750728	0.00138781
OGIS	MME	-0.0042081	2.42985343991703e-06	-0.734088	0.00172942
OGIS	MAN2B2	-0.00325484	0.000297069	-0.730046	0.00178705
OGIS	CEMIP2	-0.00323702	0.000250827	-0.726741	0.00183765
OGIS	NT5E	-0.00192577	0.0302069	-0.626613	0.00758627
OGIS	IL1RN	-0.00432104	2.91324064340927e-07	-0.606938	0.0095361
OGIS	ADAMTSL2	-0.00424322	1.87461576724628e-06	-0.604404	0.00955745
OGIS	NFASC	-0.00483805	2.73088652267785e-08	-0.579534	0.0126679
OGIS	CDH2	-0.00403734	2.43150379910721e-06	-0.566327	0.0144165
OGIS	THBS2	-0.00496394	2.77170643065313e-08	-0.549066	0.017388
OGIS	ACE2	-0.00515828	7.42478711144527e-09	-0.480033	0.0392472
OGIS	HAVCR1	-0.00293041	0.000746198	-0.464812	0.0445469
OGIS	ECHDC3	-0.00241894	0.00611808	-0.38834	0.0959447
OGIS	PIGR	-0.00296271	0.000862123	-0.358177	0.123181
OGIS	ADGRG1	-0.00575674	1.27878186758803e-10	-0.344043	0.135336
OGIS	MUC13	-0.00509372	1.21582532178275e-08	-0.225347	0.327854
OGIS	GCG	-0.00278473	0.00166505	0.0558828	0.800917
Fasting glucose	ADGRG1	0.00796582	0.283698	1.66298	5.31394988406867e-08
Fasting glucose	IL18R1	0.0209801	0.00284575	1.51249	6.078405757786e-07
Fasting glucose	MAMDC4	0.00977705	0.181887	1.30788	2.55192912966511e-05
Fasting glucose	PRCP	0.0174349	0.00927754	1.27231	2.5522766151967e-05
Fasting glucose	NFASC	0.0037924	0.65842	1.26158	2.5522766151967e-05
Fasting glucose	IGSF9	0.0146995	0.0414148	1.26294	2.5522766151967e-05
Fasting glucose	CPM	0.010721	0.152058	1.25722	2.5522766151967e-05
Fasting glucose	PLXNB2	0.0177127	0.00927754	1.18797	6.94392638285232e-05
Fasting glucose	NHLRC3	0.0109379	0.152058	1.13556	0.000141207
Fasting glucose	IGSF3	0.00922895	0.197768	0.993889	0.0010691
Fasting glucose	GGT1	0.00958379	0.181887	0.960624	0.00144146
Fasting glucose	CTSD	0.00394754	0.658253	0.958324	0.00144146
Fasting glucose	CNTN3	0.0012518	0.861796	0.954076	0.00144146
Fasting glucose	NT5E	0.00559293	0.50342	0.932448	0.0017781
Fasting glucose	ENPP7	0.0138827	0.0552935	0.910269	0.00224817
Fasting glucose	CRELD1	0.004791	0.57632	0.89417	0.00261501
Fasting glucose	IL1RN	0.0120189	0.119999	0.887489	0.00262332
Fasting glucose	HAVCR1	-0.00164166	0.861796	0.860703	0.00342288
Fasting glucose	CES1	0.010611	0.152058	0.859311	0.00342288
Fasting glucose	CEMIP2	0.0192346	0.00543798	0.843723	0.00394833
Fasting glucose	MME	0.00608061	0.456663	0.816115	0.00514825
Fasting glucose	ACY1	0.00518625	0.536921	0.810968	0.00517818
Fasting glucose	SELE	0.0103493	0.155023	0.803793	0.00539084
Fasting glucose	PVR	-0.00136036	0.861796	0.746503	0.00992879
Fasting glucose	MAN2B2	0.00782874	0.283698	0.689859	0.0179117
Fasting glucose	THBS2	0.00130721	0.861796	0.672745	0.0197933
Fasting glucose	CDH2	0.0114054	0.142481	0.615328	0.0332317
2hour-glucose	IGSF9	0.00438156	0.0186173	0.762231	3.45263113654427e-09
2hour-glucose	MAMDC4	0.00274844	0.153196	0.738735	5.76728665541962e-09
2hour-glucose	ENPP7	0.00353347	0.0754715	0.70296	2.44574682836419e-08
2hour-glucose	CES1	0.00400483	0.035541	0.679573	6.85414215529214e-08
2hour-glucose	GGT1	0.00560386	0.00833451	0.622933	7.68082382140798e-07
2hour-glucose	SELE	0.00442672	0.0186173	0.577233	5.30854228301906e-06
2hour-glucose	IL18R1	0.00172446	0.32097	0.554304	1.09873437697531e-05
2hour-glucose	ACY1	0.00472329	0.0186173	0.541123	1.43649409004559e-05
2hour-glucose	PVR	0.00226491	0.20892	0.54146	1.43649409004559e-05
2hour-glucose	CPM	0.00465684	0.0186173	0.541637	1.43649409004559e-05
2hour-glucose	ACE2	0.00252858	0.171545	0.53936	1.48614531139336e-05
2hour-glucose	PRCP	0.00456328	0.0186173	0.523786	2.40644887897851e-05
2hour-glucose	THBS2	0.00314133	0.102797	0.520841	2.40644887897851e-05
2hour-glucose	MME	0.00258214	0.171545	0.506372	4.05918835549012e-05
2hour-glucose	CTSD	0.00437937	0.0186173	0.498403	5.11452266394155e-05
2hour-glucose	NT5E	0.000851021	0.650037	0.489894	6.55502614374378e-05
2hour-glucose	NOMO1	0.00341494	0.0820369	0.485681	7.27811535081541e-05
2hour-glucose	PIGR	0.00207723	0.23835	0.480335	8.52993660481005e-05
2hour-glucose	CRELD1	0.00325031	0.0981241	0.474163	0.000101231
2hour-glucose	PLXNB2	0.00268521	0.157895	0.473189	0.000101231
2hour-glucose	CNTN3	0.00241869	0.185109	0.436445	0.000340855
2hour-glucose	MAN2B2	-0.000212003	0.889793	0.428407	0.00046087
2hour-glucose	IL1RN	-0.000460371	0.80706	0.420924	0.000513321
2hour-glucose	HAVCR1	0.0028221	0.145404	0.419657	0.000523807
2hour-glucose	NHLRC3	0.00281945	0.145404	0.407988	0.000708908
2hour-glucose	CDH2	0.00204895	0.23835	0.357983	0.00308306
2hour-glucose	ECHDC3	0.0022154	0.212033	0.354788	0.00350632
2hour-glucose	GRPEL1	0.00112754	0.534967	0.347435	0.00391309
2hour-glucose	ADAMTSL2	0.00125177	0.495471	0.338994	0.0048317
2hour-glucose	ANGPTL4	0.00191547	0.270185	0.313455	0.00914035
2hour-glucose	MUC13	0.00227178	0.20892	0.286275	0.0172501
2hour-glucose	NFASC	0.00489255	0.0186173	0.284311	0.0172501
2hour-glucose	IGSF3	0.00251408	0.171545	0.275609	0.0204581
hba1c_perc	IGSF9	0.332298	0.221873	3.1728	7.72865836230679e-07
hba1c_perc	IL18R1	0.545266	0.021905	2.39393	0.000274692
hba1c_perc	MAMDC4	0.0699754	0.919226	2.40064	0.000274692
hba1c_perc	CES1	0.336737	0.221873	2.32338	0.000333558
hba1c_perc	PLXNB2	0.191717	0.685905	2.3035	0.000333558
hba1c_perc	NFASC	0.00914261	0.984519	2.23704	0.000463654
hba1c_perc	ACY1	-0.0254556	0.984519	2.10813	0.000820112
hba1c_perc	CPM	0.0922489	0.919226	2.09763	0.000820112
hba1c_perc	PRCP	0.380156	0.190876	2.09205	0.000820112
hba1c_perc	SELE	0.252861	0.504655	2.08353	0.000820112
hba1c_perc	ADGRG1	0.0743162	0.919226	2.06263	0.000886207
hba1c_perc	NHLRC3	-0.00349556	0.984519	2.03619	0.00094663
hba1c_perc	IGSF3	0.453159	0.0785946	1.99735	0.00113765
hba1c_perc	CTSD	0.181509	0.701211	1.97047	0.00127234
hba1c_perc	MAN2B2	-0.0637404	0.919226	1.84068	0.00282259
hba1c_perc	NT5E	0.168808	0.744493	1.74121	0.00461698
hba1c_perc	CEMIP2	0.130479	0.808902	1.73599	0.00461698
hba1c_perc	CNTN3	-0.132099	0.808902	1.62206	0.00830069
hba1c_perc	MME	-0.0833724	0.919226	1.5951	0.00913714
hba1c_perc	GGT1	0.136825	0.808902	1.57387	0.00976216
hba1c_perc	IL1RN	0.365426	0.190876	1.50352	0.0134405
hba1c_perc	CDH2	0.0192767	0.984519	1.38028	0.0237959
hba1c_perc	HAVCR1	-0.00673762	0.984519	1.24466	0.0429364
hba1c_perc	ECHDC3	0.19204	0.685905	1.2425	0.0429364
