## Supplementary Table 6 for "Longitudinal Proteogenomic Analysis Reveals Mechanistic Insights into the Progression from Prediabetes to Type 2 Diabetes"

### Sheet: final_list_ind_pQTLs_all_info
Supplementary Table 6: Table of independent pQTLs in the prediabetes group at follow-up.
Protein	SNP	Effect_allele	Other_allele	chr_snp	Position	Effect_allele_frequency	pvalue	chr_gene	Transcription_start_position	Cis/Trans	Novelty
CASP7	chr10:115488331	A	G	10	115488331	0.257009	5.20229e-09	10	115439426	Cis	Known
ECHDC3	chr10:11809368	T	C	10	11809368	0.0846395	2.29288e-13	10	11784365	Cis	Known
PTPN1	chr10:125248450	C	T	10	125248450	0.411215	2.91913e-08	20	49126891	Trans	Novel
CPXM2	chr10:125650370	G	A	10	125650370	0.429467	1.75019e-09	10	125651330	Cis	Known
MGMT	chr10:131445731	C	T	10	131445731	0.397196	4.16362e-17	10	131265448	Cis	Known
CASP8	chr10:1981965	G	T	10	1981965	0.104361	2.21421e-08	2	202122759	Trans	Novel
LYZL2	chr10:30895478	G	A	10	30895478	0.437304	1.34016e-10	10	30918691	Cis	Known
NRP1	chr10:33477430	C	G	10	33477430	0.41433	6.04274e-09	10	33625190	Cis	Known
CD79B	chr10:34614381	C	T	10	34614381	0.0623053	1.78585e-08	17	62009714	Trans	Novel
RET	chr10:43362289	T	C	10	43362289	0.257009	4.43374e-10	10	43572475	Cis	Known
MSMB	chr10:51543344	C	T	10	51543344	0.401869	1.74435e-31	10	51549553	Cis	Known
ASAH2	chr10:52014595	C	T	10	52014595	0.116822	2.88199e-14	10	52008370	Cis	Known
MBL2	chr10:54536839	T	G	10	54536839	0.345794	1.19329e-27	10	54531460	Cis	Known
IL2RA	chr10:6095928	A	C	10	6095928	0.126168	2.9843e-14	10	6104288	Cis	Known
MANEAL	chr10:61894916	G	T	10	61894916	0.169279	8.64825e-09	1	38259474	Trans	Known
PBLD	chr10:70036562	T	C	10	70036562	0.264798	3.14569e-16	10	70092684	Cis	Known
CDH23	chr10:73484175	A	G	10	73484175	0.186916	2.06655e-10	10	73199584	Cis	Known
VSIR	chr10:73540915	C	A	10	73540915	0.165109	1.28174e-10	10	73507313	Cis	Known
PSAP	chr10:73678883	T	C	10	73678883	0.228972	1.39026e-09	10	73611126	Cis	Known
DUSP13	chr10:76847993	C	G	10	76847993	0.411215	8.883e-09	10	76868979	Cis	Known
SFTPA2	chr10:81370525	A	C	10	81370525	0.126168	9.9418e-16	10	81320151	Cis	Known
SFTPD	chr10:81706324	G	A	10	81706324	0.456386	1.51995e-17	10	81708859	Cis	Known
SNCG	chr10:88719789	G	C	10	88719789	0.274143	3.53647e-30	10	88719132	Cis	Known
BATF	chr10:91328036	C	T	10	91328036	0.309969	8.78443e-10	14	75988768	Trans	Novel
TCTN3	chr10:97423708	A	C	10	97423708	0.310345	2.10904e-18	10	97453900	Cis	Known
CRTAC1	chr10:99625319	T	C	10	99625319	0.172897	3.78828e-10	10	99790585	Cis	Known
MMP1	chr11:102679052	A	C	11	102679052	0.481308	5.45294e-11	11	102668891	Cis	Known
MMP3	chr11:102697556	T	C	11	102697556	0.487539	2.17784e-12	11	102714534	Cis	Known
MMP12	chr11:102737192	T	A	11	102737192	0.160436	1.96863e-10	11	102745764	Cis	Known
LAYN	chr11:111440425	G	C	11	111440425	0.299065	7.32071e-10	11	111411445	Cis	Known
TMPRSS5	chr11:113587276	A	T	11	113587276	0.370717	4.34042e-19	11	113577095	Cis	Known
HBZ	chr11:115472695	T	C	11	115472695	0.0815047	4.76351e-08	16	202686	Trans	Known
SCN4B	chr11:118012310	A	G	11	118012310	0.255452	4.26057e-13	11	118023535	Cis	Known
TREH	chr11:118486110	A	G	11	118486110	0.222741	2.91879e-22	11	118550382	Cis	Known
GPNMB	chr11:129326257	C	T	11	129326257	0.300623	4.86064e-09	7	23286182	Trans	Novel
NAMPT	chr11:1361543	T	C	11	1361543	0.468847	2.35854e-08	7	105925638	Trans	Novel
NUCB2	chr11:17131249	T	C	11	17131249	0.484424	2.08371e-13	11	17282084	Cis	Known
PPIB	chr11:17351683	G	C	11	17351683	0.309969	5.15395e-22	15	64455220	Trans	Known
CDCP1	chr11:44203347	C	T	11	44203347	0.0965732	4.3134e-08	3	45187914	Trans	Known
DCTN1	chr11:59032283	A	G	11	59032283	0.0825545	4.92947e-08	2	74599169	Trans	Novel
TCN1	chr11:59623378	A	C	11	59623378	0.119938	1.95116e-10	11	59634048	Cis	Known
TREM2	chr11:59961427	A	G	11	59961427	0.400312	1.93659e-09	6	41130914	Trans	Known
TMEM132A	chr11:60633250	C	T	11	60633250	0.38162	1.88715e-31	11	60694540	Cis	Known
CD6	chr11:60776209	T	C	11	60776209	0.389408	1.16137e-25	11	60739152	Cis	Known
CDHR5	chr11:620927	A	C	11	620927	0.166667	7.01543e-09	11	626078	Cis	Known
SMPD1	chr11:6415463	A	G	11	6415463	0.222741	4.67455e-09	11	6411661	Cis	Known
SNX15	chr11:64799891	C	T	11	64799891	0.0716511	3.62495e-12	11	64795012	Cis	Known
LTBP3	chr11:65319986	T	C	11	65319986	0.0607477	1.08496e-08	11	65325699	Cis	Known
RELT	chr11:73090265	G	A	11	73090265	0.176012	8.34354e-10	11	73103027	Cis	Known
AAMDC	chr11:77534355	G	A	11	77534355	0.0965732	4.19768e-30	11	77532160	Cis	Known
SRPK2	chr11:81005991	T	C	11	81005991	0.0732087	5.06649e-09	7	104909462	Trans	Known
CTSC	chr11:88053979	T	C	11	88053979	0.199377	1.21311e-20	11	88070929	Cis	Known
MORF4L1	chr11:95852634	G	T	11	95852634	0.42163	2.22972e-08	15	79165156	Trans	Known
CLEC12A	chr12:10114620	G	C	12	10114620	0.238318	1.62018e-16	12	10124104	Cis	Known
CLEC7A	chr12:10271087	C	A	12	10271087	0.0747664	3.47695e-22	12	10282856	Cis	Known
KLRD1	chr12:10466969	C	T	12	10466969	0.401869	2.70583e-11	12	10460417	Cis	Known
KLRK1	chr12:10545597	A	T	12	10545597	0.305296	1.93474e-09	12	10542624	Cis	Known
PRR4	chr12:10999780	C	T	12	10999780	0.419003	3.62552e-12	12	11324197	Cis	Known
VSIG10	chr12:118509191	A	G	12	118509191	0.280374	8.27225e-26	12	118541753	Cis	Known
PXN	chr12:120606163	T	C	12	120606163	0.23053	2.40052e-17	12	120703521	Cis	Known
BCAT1	chr12:24967033	G	A	12	24967033	0.305643	5.13628e-10	12	25102393	Cis	Known
MANSC4	chr12:27937471	G	C	12	27937471	0.258567	2.20936e-24	12	27924209	Cis	Known
COL2A1	chr12:48413565	T	C	12	48413565	0.362928	9.43845e-25	12	48398269	Cis	Known
INHBC	chr12:57807114	T	C	12	57807114	0.242991	6.87373e-13	12	57828543	Cis	Known
PTPRB	chr12:70977108	A	G	12	70977108	0.360502	2.97699e-10	12	71031220	Cis	Known
TSPAN8	chr12:71524291	A	G	12	71524291	0.495327	1.7059e-08	12	71835678	Cis	Known
CLSTN3	chr12:7284301	C	T	12	7284301	0.445483	3.30625e-18	12	7284982	Cis	Known
CLEC4C	chr12:7900994	C	T	12	7900994	0.411215	8.48778e-33	12	7902069	Cis	Known
CLEC6A	chr12:8608226	A	T	12	8608226	0.202492	7.80826e-15	12	8608522	Cis	Known
CD300A	chr12:89897161	G	C	12	89897161	0.213396	8.68711e-09	17	72462555	Trans	Known
CD276	chr12:93918909	C	T	12	93918909	0.425234	2.9115e-08	15	73976554	Trans	Known
PZP	chr12:9395920	G	A	12	9395920	0.409657	4.92144e-13	12	9360966	Cis	Known
ITGBL1	chr13:101986692	T	G	13	101986692	0.174455	8.57754e-09	13	102104966	Cis	Known
F7	chr13:113770876	A	G	13	113770876	0.121495	4.6454e-10	13	113760121	Cis	Known
ARSA	chr13:114322289	A	G	13	114322289	0.353583	3.3109e-08	22	51066607	Trans	Novel
C1QTNF9	chr13:24891017	C	A	13	24891017	0.222741	4.65995e-25	13	24881304	Cis	Known
CHEK2	chr13:38082720	C	T	13	38082720	0.426563	4.71811e-08	22	29138410	Trans	Novel
CPB2	chr13:46640837	A	G	13	46640837	0.249221	1.76166e-14	13	46679161	Cis	Known
LCP1	chr13:46705728	T	A	13	46705728	0.0872274	5.48401e-15	13	46785483	Cis	Known
OLFM4	chr13:53602462	A	G	13	53602462	0.288162	5.79099e-13	13	53602894	Cis	Known
GPC5	chr13:92417058	C	T	13	92417058	0.309969	4.22649e-34	13	92050929	Cis	Known
DLK1	chr14:101185073	T	A	14	101185073	0.0841121	1.13098e-08	14	101193164	Cis	Known
AMN	chr14:103389003	C	G	14	103389003	0.419003	4.39683e-17	14	103394982	Cis	Known
C1S	chr14:104789797	A	G	14	104789797	0.0560748	3.05978e-09	12	7096351	Trans	Known
APEX1	chr14:20925154	G	T	14	20925154	0.456386	4.60714e-08	14	20923399	Cis	Known
RNASE10	chr14:20971407	G	C	14	20971407	0.462617	2.72956e-17	14	20973696	Cis	Known
ANG	chr14:21167576	T	A	14	21167576	0.135514	4.42952e-10	14	21152336	Cis	Known
THTPA	chr14:24020127	C	A	14	24020127	0.0950156	3.34128e-16	14	24025231	Cis	Known
YOD1	chr14:29044666	C	T	14	29044666	0.138629	6.88774e-09	1	207226325	Trans	Known
NID2	chr14:52499038	G	A	14	52499038	0.426791	1.19031e-23	14	52535712	Cis	Known
LGALS3	chr14:55615941	C	T	14	55615941	0.375389	6.5414e-19	14	55603906	Cis	Known
FUT8	chr14:65796846	G	C	14	65796846	0.23676	7.60011e-35	14	65877310	Cis	Known
ENTPD5	chr14:74474396	C	T	14	74474396	0.0796875	5.20402e-15	14	74486035	Cis	Known
FLRT2	chr14:86075957	G	T	14	86075957	0.140187	3.0842e-26	14	85996488	Cis	Known
RNF41	chr14:87736041	C	T	14	87736041	0.0654206	5.33651e-09	12	56615705	Trans	Known
SERPINA9	chr14:94903641	T	A	14	94903641	0.186916	3.32787e-11	14	94942584	Cis	Known
SERPINA11	chr14:94913143	A	G	14	94913143	0.375389	3.09038e-17	14	94919127	Cis	Known
SERPINA12	chr14:94988407	C	T	14	94988407	0.23053	1.73452e-16	14	94984181	Cis	Known
SERPINA4	chr14:95037778	A	G	14	95037778	0.238318	3.43679e-16	14	95027428	Cis	Known
SERPINA3	chr14:95094014	C	G	14	95094014	0.176012	3.18768e-10	14	95078728	Cis	Known
FOXJ3	chr15:37353004	T	C	15	37353004	0.433022	3.23762e-08	1	42800636	Trans	Known
TYRO3	chr15:41847176	T	G	15	41847176	0.44081	2.06487e-11	15	41851232	Cis	Known
SCG3	chr15:51780722	T	C	15	51780722	0.280374	2.13919e-17	15	51973550	Cis	Known
PRTG	chr15:56003705	A	G	15	56003705	0.258567	8.18607e-11	15	56035177	Cis	Known
CD276	chr15:74008212	T	A	15	74008212	0.0825545	2.27184e-20	15	73976554	Cis	Known
PPCDC	chr15:75287375	G	C	15	75287375	0.0669782	2.90152e-10	15	75315896	Cis	Known
LETM1	chr15:78044362	G	C	15	78044362	0.0514019	1.3759e-09	4	1857974	Trans	Known
CTSH	chr15:79234957	A	G	15	79234957	0.117188	9.27626e-28	15	79237433	Cis	Known
IL16	chr15:81595827	T	C	15	81595827	0.05919	5.40409e-15	15	81489220	Cis	Known
MFGE8	chr15:89455768	G	C	15	89455768	0.255452	2.47987e-08	15	89456610	Cis	Known
CXCL12	chr15:98936237	A	G	15	98936237	0.107477	3.14968e-08	10	44880540	Trans	Known
LYPD3	chr15:99220351	G	A	15	99220351	0.05919	3.61041e-08	19	43969812	Trans	Known
CPPED1	chr16:12883543	C	T	16	12883543	0.152648	5.16393e-13	16	12897874	Cis	Known
TPSAB1	chr16:1295818	T	A	16	1295818	0.498442	8.86331e-24	16	1290725	Cis	Known
HBZ	chr16:203254	A	G	16	203254	0.327586	2.77618e-34	16	202686	Cis	Known
UMOD	chr16:20355811	G	A	16	20355811	0.194704	1.48177e-24	16	20364032	Cis	Known
APOBR	chr16:28506872	G	A	16	28506872	0.400312	2.34511e-47	16	28505970	Cis	Known
PRSS53	chr16:31082025	C	T	16	31082025	0.390966	2.06677e-34	16	31100949	Cis	Known
CES1	chr16:55801069	C	T	16	55801069	0.0576324	4.32117e-13	16	55867249	Cis	Known
IL34	chr16:70694000	A	C	16	70694000	0.11215	3.33164e-21	16	70613798	Cis	Known
KYAT1	chr16:78487031	G	T	16	78487031	0.129283	8.46489e-09	9	131595221	Trans	Known
MSLN	chr16:810593	A	C	16	810593	0.193146	3.62642e-12	16	810767	Cis	Known
LRRC38	chr16:82772389	C	T	16	82772389	0.0856698	4.06335e-08	1	13840543	Trans	Novel
TNFSF10	chr16:84624525	C	T	16	84624525	0.445483	3.13514e-08	3	172241297	Trans	Novel
FRZB	chr16:87833351	T	G	16	87833351	0.376947	4.51342e-08	2	183731890	Trans	Novel
CDH15	chr16:89199108	A	G	16	89199108	0.130841	1.88147e-10	16	89238175	Cis	Known
DPEP1	chr16:89682350	A	G	16	89682350	0.386293	1.57004e-26	16	89680081	Cis	Known
ERP29	chr17:160523	A	G	17	160523	0.431464	2.67111e-08	12	112451120	Trans	Known
SHMT1	chr17:18187621	C	T	17	18187621	0.389408	4.67874e-14	17	18236753	Cis	Known
ALDH3A1	chr17:19644226	G	C	17	19644226	0.436137	3.97229e-13	17	19651677	Cis	Known
LGALS9	chr17:25974258	C	T	17	25974258	0.330218	6.89425e-12	17	25956824	Cis	Known
BLMH	chr17:28639246	C	A	17	28639246	0.364486	1.60662e-28	17	28619012	Cis	Known
CCL8	chr17:32647544	G	A	17	32647544	0.176012	3.43034e-27	17	32646055	Cis	Known
CCL16	chr17:34307457	C	T	17	34307457	0.0996885	1.25999e-29	17	34308497	Cis	Known
CCL14	chr17:34310702	G	A	17	34310702	0.0529595	5.78925e-20	17	34314040	Cis	Known
CCL15	chr17:34329044	G	T	17	34329044	0.0778816	6.64189e-28	17	34329084	Cis	Known
CCL18	chr17:34389361	G	A	17	34389361	0.132399	7.27758e-12	17	34391640	Cis	Known
RBKS	chr17:3688843	C	A	17	3688843	0.0514019	5.1013e-09	2	28113233	Trans	Novel
PLXDC1	chr17:37268780	G	A	17	37268780	0.44704	2.10747e-08	17	37307902	Cis	Known
AOC3	chr17:41004637	A	G	17	41004637	0.10231	9.41358e-09	17	41003201	Cis	Known
LRRC37A2	chr17:43903842	T	C	17	43903842	0.197819	1.59525e-25	17	44588877	Cis	Known
VMO1	chr17:4689313	C	G	17	4689313	0.0965732	1.50802e-19	17	4689727	Cis	Known
ENO3	chr17:4856376	A	G	17	4856376	0.314642	1.44559e-11	17	4854390	Cis	Known
WFIKKN2	chr17:48915879	G	A	17	48915879	0.257009	2.1589e-14	17	48912771	Cis	Known
ACE	chr17:61574492	A	G	17	61574492	0.454829	3.23629e-18	17	61562184	Cis	Known
MILR1	chr17:62467162	A	G	17	62467162	0.0732087	1.27618e-09	17	62461569	Cis	Known
FGFBP2	chr17:66879927	T	C	17	66879927	0.0514019	1.09124e-11	4	15964859	Trans	Known
SDK2	chr17:71547457	G	A	17	71547457	0.433022	4.88183e-08	17	71640228	Cis	Known
CD300LF	chr17:72699833	T	C	17	72699833	0.179128	6.70093e-33	17	72709117	Cis	Known
TNFSF12	chr17:7452752	A	G	17	7452752	0.272586	3.82942e-14	17	7452471	Cis	Known
SAT2	chr17:7529902	A	G	17	7529902	0.0658307	7.25583e-11	17	7531114	Cis	Known
ENPP7	chr17:77704220	C	G	17	77704220	0.327103	1.13186e-30	17	77704681	Cis	Known
SGSH	chr17:78184393	T	C	17	78184393	0.360502	3.13227e-25	17	78194121	Cis	Known
MEP1B	chr18:29797958	C	T	18	29797958	0.478193	3.84341e-46	18	29769987	Cis	Known
AK1	chr18:49280868	C	T	18	49280868	0.32243	3.89144e-08	9	130640022	Trans	Novel
CLUL1	chr18:590969	T	C	18	590969	0.320872	1.01756e-09	18	597674	Cis	Known
TNFRSF11A	chr18:60023106	T	C	18	60023106	0.169782	1.60968e-12	18	59992548	Cis	Known
CD226	chr18:67548627	G	A	18	67548627	0.422118	9.37658e-10	18	67624232	Cis	Known
BGLAP	chr18:7846307	G	C	18	7846307	0.498442	2.72101e-08	1	156211980	Trans	Known
ICAM1	chr19:10393234	G	A	19	10393234	0.398754	2.29363e-14	19	10381511	Cis	Known
ICAM5	chr19:10402131	C	T	19	10402131	0.484424	1.96628e-16	19	10400657	Cis	Known
IMPACT	chr19:10445165	A	C	19	10445165	0.0794393	2.86297e-08	18	22006580	Trans	Novel
PGLYRP2	chr19:15580290	A	G	19	15580290	0.199377	4.19347e-36	19	15590312	Cis	Known
IL12RB1	chr19:18197635	A	G	19	18197635	0.202492	2.56564e-14	19	18209754	Cis	Known
SBSN	chr19:36020117	T	C	19	36020117	0.250779	1.9634e-12	19	36019212	Cis	Known
NPHS1	chr19:36339247	T	C	19	36339247	0.0669782	4.87129e-09	19	36342739	Cis	Known
IDUA	chr19:38772077	T	C	19	38772077	0.0903427	1.27026e-08	4	980785	Trans	Novel
MIA	chr19:41279395	G	A	19	41279395	0.0809969	9.21555e-19	19	41281282	Cis	Known
CEACAM21	chr19:42084182	G	C	19	42084182	0.255452	1.76469e-35	19	42055886	Cis	Known
CD177	chr19:43532004	C	T	19	43532004	0.191589	1.74928e-12	19	43857825	Cis	Known
PINLYP	chr19:44073794	C	T	19	44073794	0.431464	1.29893e-22	19	44084790	Cis	Known
TNFRSF10C	chr19:44153100	G	A	19	44153100	0.147975	8.64707e-24	8	22960103	Trans	Known
PVR	chr19:45142851	T	G	19	45142851	0.225857	2.74813e-20	19	45147098	Cis	Known
APOC1	chr19:45408628	C	T	19	45408628	0.0700935	5.55999e-10	19	45417504	Cis	Known
SNAP25	chr19:45411941	C	T	19	45411941	0.11838	5.63163e-21	20	10276878	Trans	Known
APOE	chr19:45412079	T	C	19	45412079	0.0841121	2.08875e-17	19	45409011	Cis	Known
MENT	chr19:45413576	T	C	19	45413576	0.176012	6.89108e-10	1	151020227	Trans	Known
LRG1	chr19:4548015	A	G	19	4548015	0.489097	2.47715e-13	19	4540486	Cis	Known
KLK1	chr19:49206108	G	C	19	49206108	0.445483	9.88098e-23	19	51327043	Trans	Known
ALPI	chr19:49207554	T	C	19	49207554	0.475078	5.68765e-14	2	233320833	Trans	Known
CDH1	chr19:49207792	A	G	19	49207792	0.478548	4.9051e-09	16	68771128	Trans	Known
MUC2	chr19:49210869	A	G	19	49210869	0.433022	6.78559e-10	11	1074875	Trans	Known
DKKL1	chr19:49867016	G	C	19	49867016	0.271028	1.0457e-44	19	49866851	Cis	Known
KLK15	chr19:51340722	A	G	19	51340722	0.0638629	2.29208e-10	19	51330407	Cis	Known
KLK10	chr19:51517191	T	C	19	51517191	0.398754	2.35009e-11	19	51523282	Cis	Known
KLK12	chr19:51535130	A	G	19	51535130	0.417445	3.25491e-37	19	51538486	Cis	Known
SIGLEC9	chr19:51630482	C	A	19	51630482	0.425234	9.47781e-09	19	51628165	Cis	Known
CD33	chr19:51728193	C	T	19	51728193	0.417445	9.87562e-49	19	51729222	Cis	Known
SIGLEC8	chr19:51964566	T	A	19	51964566	0.0856698	1.01334e-08	19	51961708	Cis	Known
SIGLEC6	chr19:52033158	T	C	19	52033158	0.119938	2.39928e-08	19	52034971	Cis	Known
SIGLEC5	chr19:52158316	T	G	19	52158316	0.14486	2.02208e-27	19	52150151	Cis	Known
VSTM1	chr19:54545531	C	T	19	54545531	0.428349	2.15075e-32	19	54567207	Cis	Known
OSCAR	chr19:54549026	T	C	19	54549026	0.46729	1.44305e-13	19	54606000	Cis	Known
LILRA6	chr19:54748396	C	T	19	54748396	0.103448	6.98285e-26	19	54746617	Cis	Known
LILRB5	chr19:54759361	C	T	19	54759361	0.433022	1.92597e-45	19	54761108	Cis	Known
LILRB2	chr19:54783521	T	C	19	54783521	0.152648	2.93727e-22	19	54784952	Cis	Known
LILRB1	chr19:54793239	A	G	19	54793239	0.166667	3.50616e-10	19	55128612	Cis	Known
LILRA3	chr19:54800500	G	A	19	54800500	0.172897	4.8567e-30	19	54809952	Cis	Known
LAIR2	chr19:55014172	T	A	19	55014172	0.121495	3.80852e-17	19	55014013	Cis	Known
ANXA11	chr19:55083602	G	A	19	55083602	0.0576324	2.84984e-13	10	81965328	Trans	Novel
LILRA2	chr19:55084982	G	A	19	55084982	0.123053	6.03129e-19	19	55084818	Cis	Known
KIR2DS4	chr19:55360148	T	G	19	55360148	0.214953	2.48272e-25	19	55344131	Cis	Known
KIR3DL1	chr19:55373362	G	T	19	55373362	0.311526	3.39033e-19	19	55327923	Cis	Known
FCAR	chr19:55389911	T	C	19	55389911	0.211838	1.2035e-19	19	55385736	Cis	Known
PTPRH	chr19:55699646	T	C	19	55699646	0.123053	5.22111e-13	19	55720824	Cis	Known
SSC5D	chr19:55999142	G	C	19	55999142	0.274143	5.14644e-09	19	55999934	Cis	Known
CD70	chr19:6594770	T	C	19	6594770	0.32243	1.71764e-22	19	6591163	Cis	Known
CCL25	chr19:8121360	G	A	19	8121360	0.213396	1.52149e-14	19	8117651	Cis	Known
GRN	chr1:109817192	G	A	1	109817192	0.246106	6.21867e-09	17	42422648	Trans	Known
PROK1	chr1:110991893	A	G	1	110991893	0.182243	8.70896e-18	1	110993822	Cis	Known
CD101	chr1:117544331	C	A	1	117544331	0.0825545	1.06641e-13	1	117544382	Cis	Known
NT-proBNP	chr1:11915467	C	T	1	11915467	0.404984	2.45183e-08	1	11917521	Cis	Known
ACP6	chr1:147124310	T	G	1	147124310	0.264798	1.13227e-34	1	147142618	Cis	Known
BOLA1	chr1:149889489	G	A	1	149889489	0.0607477	5.38289e-10	1	149859440	Cis	Known
ECM1	chr1:150267798	T	C	1	150267798	0.394081	5.94418e-14	1	150480538	Cis	Known
CTSS	chr1:150958133	T	C	1	150958133	0.450156	4.82107e-10	1	150738433	Cis	Known
TDRKH	chr1:151776214	G	A	1	151776214	0.47352	7.68746e-10	1	151763892	Cis	Known
CRNN	chr1:152391567	A	G	1	152391567	0.0809969	3.02435e-16	1	152386739	Cis	Known
OMG	chr1:154207635	T	G	1	154207635	0.101246	3.32658e-08	17	29624557	Trans	Novel
IL6R	chr1:154426264	T	C	1	154426264	0.362928	1.32804e-40	1	154377669	Cis	Known
ADAM15	chr1:155033308	A	G	1	155033308	0.164062	3.28841e-17	1	155023422	Cis	Known
HDGF	chr1:156700651	G	T	1	156700651	0.366044	7.20494e-37	1	156721536	Cis	Known
FCRL3	chr1:157668390	C	T	1	157668390	0.436137	3.03769e-35	1	157670647	Cis	Known
FCRL2	chr1:157799708	T	C	1	157799708	0.143302	7.20872e-15	1	157740100	Cis	Known
CCL13	chr1:159175354	G	A	1	159175354	0.453271	3.32361e-08	17	32683471	Trans	Known
CCL2	chr1:159175354	G	A	1	159175354	0.453271	4.81012e-15	17	32583227	Trans	Known
FCRL6	chr1:159784539	A	G	1	159784539	0.133956	7.98688e-15	1	159770302	Cis	Known
SLAMF8	chr1:159799910	A	G	1	159799910	0.0794393	7.47929e-11	1	159796540	Cis	Known
CD48	chr1:160654758	G	C	1	160654758	0.0996885	1.72568e-14	1	160681593	Cis	Known
SLAMF7	chr1:160715819	G	A	1	160715819	0.303738	6.5212e-12	1	160720213	Cis	Known
LY9	chr1:160799274	A	G	1	160799274	0.196262	4.96206e-09	1	160779539	Cis	Known
NECTIN4	chr1:161067085	T	C	1	161067085	0.11215	4.99842e-08	1	161040788	Cis	Known
FCGR2B	chr1:161479745	A	G	1	161479745	0.484424	2.38046e-25	1	161632982	Cis	Known
FCGR2A	chr1:161487452	C	T	1	161487452	0.115265	1.23038e-23	1	161475220	Cis	Known
FCGR3B	chr1:161659845	T	C	1	161659845	0.252336	3.90272e-11	1	161601158	Cis	Known
FCRLB	chr1:161681848	T	C	1	161681848	0.0654206	5.35877e-16	1	161695691	Cis	Known
DPT	chr1:168908721	A	G	1	168908721	0.341121	6.99139e-09	1	168698502	Cis	Known
SELP	chr1:169562904	T	C	1	169562904	0.160436	2.8845e-14	1	169599350	Cis	Known
S100P	chr1:170213020	G	C	1	170213020	0.278125	1.53298e-08	4	6694796	Trans	Novel
TNN	chr1:175090554	C	T	1	175090554	0.385	1.07119e-22	1	175036994	Cis	Known
TNR	chr1:175581146	C	T	1	175581146	0.361371	2.33685e-09	1	175712906	Cis	Known
QSOX1	chr1:180163390	G	A	1	180163390	0.0872274	1.24219e-08	1	180123969	Cis	Known
CFH	chr1:196821380	G	T	1	196821380	0.179128	6.26413e-10	1	196646118	Cis	Known
CFHR4	chr1:196887457	A	G	1	196887457	0.109034	3.10346e-18	1	196857144	Cis	Known
CFHR2	chr1:196920148	T	C	1	196920148	0.253894	7.14349e-33	1	196912911	Cis	Known
F13B	chr1:197021189	T	C	1	197021189	0.168224	1.24385e-14	1	197036397	Cis	Known
PLA2G2A	chr1:20306146	C	G	1	20306146	0.232087	1.02032e-13	1	20306107	Cis	Known
CHI3L1	chr1:203155882	G	C	1	203155882	0.238318	4.796e-16	1	203151262	Cis	Known
CHIT1	chr1:203188093	A	G	1	203188093	0.178333	3.51865e-26	1	203241937	Cis	Known
CNTN2	chr1:205012198	T	G	1	205012198	0.137072	2.80505e-24	1	205012325	Cis	Known
PM20D1	chr1:205814485	A	G	1	205814485	0.252336	8.82838e-20	1	205819245	Cis	Known
TOP1	chr1:205814485	A	G	1	205814485	0.252336	3.08243e-22	20	39657458	Trans	Known
CTSE	chr1:206328318	T	A	1	206328318	0.166667	2.66329e-16	1	206317459	Cis	Known
PON1	chr1:207289436	G	A	1	207289436	0.129283	2.62756e-08	7	94954019	Trans	Novel
CR1	chr1:207784968	A	G	1	207784968	0.241433	2.62299e-12	1	207669613	Cis	Known
CDA	chr1:20915701	C	A	1	20915701	0.346395	3.09056e-15	1	20915441	Cis	Known
CD300E	chr1:209556688	T	C	1	209556688	0.141745	3.79791e-08	17	72619877	Trans	Known
SUSD4	chr1:223439518	C	T	1	223439518	0.426791	2.49504e-10	1	223537401	Cis	Known
LEFTY2	chr1:226080382	G	C	1	226080382	0.380062	1.18043e-28	1	226129189	Cis	Known
AGT	chr1:230847556	A	C	1	230847556	0.190031	4.0642e-12	1	230850043	Cis	Known
LGALS8	chr1:236752189	C	T	1	236752189	0.272586	8.83457e-18	1	236681573	Cis	Known
HMOX1	chr1:238996905	T	C	1	238996905	0.161994	2.64189e-08	22	35776828	Trans	Known
LYPD8	chr1:249087481	A	G	1	249087481	0.0934579	4.35474e-11	1	248903150	Cis	Known
ICAM4	chr1:25583610	G	C	1	25583610	0.400312	1.90866e-12	19	10397680	Trans	Known
GUSB	chr1:39238679	C	T	1	39238679	0.194704	3.23823e-08	7	65441147	Trans	Known
SPINT1	chr1:5306550	T	C	1	5306550	0.105919	4.87073e-08	15	41136216	Trans	Known
PTH1R	chr1:55840373	C	G	1	55840373	0.4081	2.44902e-08	3	46919236	Trans	Novel
TACSTD2	chr1:59040719	C	T	1	59040719	0.147975	1.31393e-14	1	59043166	Cis	Known
CRISP3	chr1:61871356	G	A	1	61871356	0.191589	4.00074e-08	6	49712150	Trans	Known
GIPC2	chr1:78585086	C	T	1	78585086	0.23053	3.41364e-12	1	78511586	Cis	Known
CA6	chr1:9034598	G	A	1	9034598	0.397196	2.34807e-21	1	9005941	Cis	Known
EVI5	chr1:93094127	T	C	1	93094127	0.222741	2.09871e-08	1	93257961	Cis	Known
AGRN	chr1:962210	G	A	1	962210	0.404984	4.2454e-11	1	955503	Cis	Known
SIRPB1	chr20:1551485	C	T	20	1551485	0.316199	2.7011e-16	20	1600655	Cis	Known
MOG	chr20:17841273	T	A	20	17841273	0.308411	4.50567e-08	6	29624869	Trans	Novel
SIRPA	chr20:1895533	C	T	20	1895533	0.361371	1.29996e-37	20	1875942	Cis	Known
CST1	chr20:23728873	T	C	20	23728873	0.258567	5.3275e-11	20	23731574	Cis	Known
CST5	chr20:23860178	G	A	20	23860178	0.431464	6.74885e-22	20	23860387	Cis	Known
CST7	chr20:24900290	G	T	20	24900290	0.205607	1.31667e-24	20	24929866	Cis	Known
CPXM1	chr20:2773790	C	G	20	2773790	0.104361	3.89801e-10	20	2781283	Cis	Known
PROC	chr20:33693175	G	T	20	33693175	0.116822	1.09882e-10	2	128176015	Trans	Known
ATRN	chr20:3459976	C	G	20	3459976	0.0825545	3.52202e-12	20	3451687	Cis	Known
AMN	chr20:35705609	A	G	20	35705609	0.0747664	3.08216e-08	14	103394982	Trans	Known
LBP	chr20:36997655	T	C	20	36997655	0.0716511	1.01279e-14	20	36974759	Cis	Known
TIMP4	chr20:42669763	C	T	20	42669763	0.280374	2.20394e-08	3	12200851	Trans	Novel
ADA	chr20:43233080	C	A	20	43233080	0.0623053	4.59228e-09	20	43255132	Cis	Known
CD40	chr20:44746982	T	C	20	44746982	0.244548	4.0395e-21	20	44746990	Cis	Known
HSD11B1	chr20:49727667	G	A	20	49727667	0.456386	4.00804e-08	1	209859510	Trans	Known
CHGB	chr20:5911963	G	T	20	5911963	0.314642	1.42248e-09	20	5892076	Cis	Known
NCAM2	chr21:22857652	C	T	21	22857652	0.44081	2.73359e-11	21	22370633	Cis	Known
IL10RB	chr21:34660980	A	G	21	34660980	0.489097	7.71832e-14	21	34640233	Cis	Known
IFNGR2	chr21:34776300	A	C	21	34776300	0.140187	6.02704e-41	21	34775202	Cis	Known
ERMAP	chr21:42581425	T	C	21	42581425	0.41433	3.84095e-13	1	43295586	Trans	Known
FAM3B	chr21:42689637	T	G	21	42689637	0.130841	3.21407e-10	21	42676139	Cis	Known
CSTB	chr21:45201832	A	G	21	45201832	0.308411	1.00619e-15	21	45196326	Cis	Known
ICOSLG	chr21:45655658	A	G	21	45655658	0.26947	1.01956e-15	21	45660828	Cis	Known
IL17RA	chr22:17586583	G	C	22	17586583	0.478193	8.31457e-19	22	17565849	Cis	Known
COMT	chr22:19949013	C	T	22	19949013	0.476562	1.1149e-13	22	19929130	Cis	Known
GSTT2B	chr22:24295286	T	C	22	24295286	0.433022	6.47959e-33	22	24303373	Cis	Known
SUSD2	chr22:24457377	C	T	22	24457377	0.0560748	2.23773e-12	22	24578545	Cis	Known
TCN2	chr22:31022590	T	C	22	31022590	0.105919	1.26593e-14	22	31002825	Cis	Known
TIMP3	chr22:33162831	C	T	22	33162831	0.278816	7.16883e-24	22	33197687	Cis	Known
PVALB	chr22:37258503	C	T	22	37258503	0.358255	1.5844e-25	22	37215523	Cis	Known
CSF2RB	chr22:37328751	G	A	22	37328751	0.484424	1.28678e-34	22	37309675	Cis	Known
HGS	chr22:46146508	G	T	22	46146508	0.11838	1.37996e-08	17	79650962	Trans	Known
CLEC4G	chr22:46206700	T	C	22	46206700	0.190031	2.42766e-08	19	7797057	Trans	Known
CRELD2	chr22:50321921	C	G	22	50321921	0.121495	2.50912e-12	22	50316858	Cis	Known
PLXNB2	chr22:50722134	T	C	22	50722134	0.41433	4.20099e-11	22	50746056	Cis	Known
IL1R2	chr2:102616154	G	T	2	102616154	0.383178	4.45212e-12	2	102608306	Cis	Known
RRM2	chr2:10262920	T	G	2	10262920	0.241433	4.17197e-09	2	10262455	Cis	Known
IL1RL1	chr2:102926362	A	G	2	102926362	0.376947	9.53504e-17	2	102953608	Cis	Known
IL18R1	chr2:103054449	G	A	2	103054449	0.242991	2.24765e-29	2	102972389	Cis	Known
EDAR	chr2:109590957	A	G	2	109590957	0.213396	1.08407e-08	2	109605725	Cis	Known
FIS1	chr2:12242624	A	G	2	12242624	0.277259	8.90998e-09	7	100895572	Trans	Known
HNMT	chr2:138759649	T	C	2	138759649	0.121495	6.90793e-25	2	138721880	Cis	Known
NMI	chr2:152126473	G	T	2	152126473	0.450156	1.18867e-28	2	152146377	Cis	Known
GALNT5	chr2:158109405	C	A	2	158109405	0.103448	1.7574e-09	2	158114110	Cis	Known
LY75	chr2:160756345	G	A	2	160756345	0.487539	9.91525e-31	2	160761221	Cis	Known
NRCAM	chr2:177072189	T	A	2	177072189	0.26324	3.43067e-08	7	108096826	Trans	Known
CXCL6	chr2:180660337	C	T	2	180660337	0.437695	2.08095e-08	4	74702214	Trans	Known
MATN3	chr2:20207619	G	A	2	20207619	0.350467	1.78813e-13	2	20212455	Cis	Known
F11R	chr2:207729784	G	T	2	207729784	0.0934579	2.57189e-08	1	160991138	Trans	Novel
CRYGD	chr2:208983538	A	T	2	208983538	0.493769	2.73657e-16	2	208989225	Cis	Known
CNTN2	chr2:213248125	C	T	2	213248125	0.21028	4.86226e-08	1	205012325	Trans	Known
SERPINE2	chr2:224874874	A	G	2	224874874	0.231975	3.99798e-27	2	224847497	Cis	Known
STAU1	chr2:224874874	A	G	2	224874874	0.23511	7.06006e-10	20	47804904	Trans	Known
B3GNT7	chr2:232268884	C	A	2	232268884	0.26324	8.19392e-19	2	232260254	Cis	Known
DIABLO	chr2:234963075	A	G	2	234963075	0.277259	1.72923e-08	12	122710609	Trans	Known
USP28	chr2:235990226	A	G	2	235990226	0.345794	3.32296e-08	11	113746292	Trans	Known
TP53I3	chr2:24287598	A	G	2	24287598	0.202492	3.2925e-13	2	24308051	Cis	Known
CGREF1	chr2:27297757	A	G	2	27297757	0.419003	5.3492e-09	2	27341971	Cis	Known
ATRAID	chr2:27410735	G	A	2	27410735	0.0545171	3.23594e-08	2	27434895	Cis	Known
PLB1	chr2:28768427	T	C	2	28768427	0.253894	5.69145e-30	2	28718938	Cis	Known
NRP1	chr2:70944349	T	C	2	70944349	0.423676	4.36987e-09	10	33625190	Trans	Novel
CD207	chr2:71058835	G	A	2	71058835	0.412773	1.28228e-08	2	71062952	Cis	Known
NAGK	chr2:71297982	T	C	2	71297982	0.339564	4.73411e-08	2	71296108	Cis	Known
TGOLN2	chr2:85554080	G	A	2	85554080	0.468847	2.14808e-22	2	85555548	Cis	Known
CAPG	chr2:85622059	T	C	2	85622059	0.395639	4.1814e-39	2	85637676	Cis	Known
GNLY	chr2:85933003	T	C	2	85933003	0.207165	1.06801e-17	2	85921465	Cis	Known
CD8A	chr2:87021001	A	G	2	87021001	0.168224	1.19588e-10	2	87035519	Cis	Known
CRELD1	chr3:10062214	G	A	3	10062214	0.213396	2.48389e-12	3	9975524	Cis	Known
HS6ST2	chr3:104802977	C	G	3	104802977	0.32243	3.47235e-08	X	131760044	Trans	Known
AIF1L	chr3:106741265	G	C	3	106741265	0.0872274	4.50382e-08	9	133971863	Trans	Known
CD80	chr3:119297389	G	A	3	119297389	0.152038	3.37507e-13	3	119278449	Cis	Known
CLSTN2	chr3:139542874	G	T	3	139542874	0.107477	2.9718e-08	3	139654027	Cis	Known
RARRES1	chr3:158431870	G	A	3	158431870	0.317757	3.12069e-19	3	158450485	Cis	Known
BCHE	chr3:165480100	A	G	3	165480100	0.186916	3.07424e-08	3	165555250	Cis	Known
SERPINI1	chr3:167453703	A	G	3	167453703	0.261682	6.84217e-16	3	167453511	Cis	Known
EPPK1	chr3:18133070	G	A	3	18133070	0.0685358	3.564e-08	8	144952632	Trans	Known
MATN3	chr3:186134284	G	A	3	186134284	0.182243	4.78601e-08	2	20212455	Trans	Known
AHSG	chr3:186342060	C	T	3	186342060	0.313084	1.62845e-16	3	186330712	Cis	Known
KLKB1	chr3:186454180	C	A	3	186454180	0.403427	3.39061e-11	4	187148556	Trans	Known
F11	chr3:186454180	C	A	3	186454180	0.403427	1.68437e-13	4	187187118	Trans	Known
KEL	chr3:186654985	T	C	3	186654985	0.442368	2.73425e-13	7	142659768	Trans	Known
HEPACAM2	chr3:186654985	T	C	3	186654985	0.442368	7.36365e-15	7	92855837	Trans	Known
IL1RAP	chr3:190347391	C	T	3	190347391	0.129283	2.20421e-27	3	190231840	Cis	Known
MELTF	chr3:196734973	A	G	3	196734973	0.155172	1.5898e-10	3	196728611	Cis	Known
SUSD5	chr3:33245859	G	C	3	33245859	0.317757	1.9143e-08	3	33260707	Cis	Known
RAB37	chr3:3589431	C	T	3	3589431	0.0981308	3.2871e-08	17	72666717	Trans	Novel
LRRN1	chr3:3815164	A	G	3	3815164	0.362928	2.60509e-26	3	3841121	Cis	Known
USP28	chr3:42418596	G	A	3	42418596	0.104361	4.09119e-08	11	113746292	Trans	Novel
GASK1A	chr3:43126405	C	T	3	43126405	0.373832	6.55457e-21	3	43020759	Cis	Known
CCL4	chr3:46277577	G	A	3	46277577	0.102804	1.69255e-09	17	34431234	Trans	Known
MST1	chr3:49721532	A	G	3	49721532	0.283489	4.11203e-36	3	49726926	Cis	Known
MME	chr3:52852538	T	G	3	52852538	0.306854	5.67511e-21	3	154797436	Trans	Known
LRPAP1	chr3:53200876	A	G	3	53200876	0.264798	3.93802e-08	4	3534286	Trans	Novel
IL17RB	chr3:53876218	A	G	3	53876218	0.345794	6.7346e-18	3	53880611	Cis	Known
RAB6A	chr3:64031243	T	G	3	64031243	0.101246	4.93637e-08	11	73472182	Trans	Known
SNAPIN	chr3:64848612	A	C	3	64848612	0.076324	1.91698e-08	1	153631203	Trans	Known
LRIG1	chr3:66434643	C	T	3	66434643	0.26324	6.10896e-19	3	66551435	Cis	Known
COMMD1	chr3:71147590	G	C	3	71147590	0.155763	3.62927e-08	2	62132782	Trans	Known
PDCD1LG2	chr3:98380726	G	A	3	98380726	0.481308	1.3573e-10	9	5510570	Trans	Known
SIGLEC9	chr3:98380726	G	A	3	98380726	0.481308	1.03217e-13	19	51628165	Trans	Known
FLT4	chr3:98380726	G	A	3	98380726	0.481308	4.63677e-16	5	180076624	Trans	Known
ICAM2	chr3:98383562	A	G	3	98383562	0.487539	3.00671e-19	17	62097994	Trans	Known
IDUA	chr4:1003022	T	C	4	1003022	0.341121	2.53494e-14	4	980785	Cis	Known
CLGN	chr4:141322236	T	C	4	141322236	0.0950156	7.78838e-27	4	141349122	Cis	Known
BST1	chr4:15692708	C	A	4	15692708	0.152648	3.06244e-41	4	15704719	Cis	Known
FGFBP2	chr4:15957763	G	A	4	15957763	0.165109	4.99119e-13	4	15964859	Cis	Known
CD300A	chr4:162886000	C	T	4	162886000	0.0607477	3.92891e-08	17	72462555	Trans	Known
QDPR	chr4:17517242	T	C	4	17517242	0.238318	1.74589e-08	4	17513857	Cis	Known
TLR3	chr4:187009014	C	G	4	187009014	0.311526	1.09974e-41	4	186990306	Cis	Known
APOL1	chr4:187173546	A	G	4	187173546	0.384735	2.70453e-08	22	36649124	Trans	Known
SPINT2	chr4:187173571	C	G	4	187173571	0.394081	2.48593e-09	19	38779046	Trans	Known
TNF	chr4:187815647	A	G	4	187815647	0.172897	4.91122e-08	6	31543344	Trans	Novel
SERPINA12	chr4:31446345	C	T	4	31446345	0.0623053	4.56838e-08	14	94984181	Trans	Known
TLR1	chr4:38771368	T	C	4	38771368	0.208723	1.2259e-13	4	38806412	Cis	Known
KLB	chr4:39483162	A	G	4	39483162	0.392523	9.37081e-20	4	39408473	Cis	Known
THY1	chr4:4365585	C	A	4	4365585	0.484424	1.99161e-08	11	119294838	Trans	Novel
VMO1	chr4:55316211	T	C	4	55316211	0.0747664	4.88575e-08	17	4689727	Trans	Novel
MAN2B2	chr4:6596476	A	G	4	6596476	0.340125	2.45769e-19	4	6576942	Cis	Known
SORCS2	chr4:7222253	G	A	4	7222253	0.406542	2.43438e-10	4	7194265	Cis	Known
GC	chr4:72605517	G	A	4	72605517	0.274143	4.34707e-36	4	72650079	Cis	Known
PYDC1	chr4:72614267	C	G	4	72614267	0.26324	9.092e-10	16	31228680	Trans	Known
PSAPL1	chr4:7432385	T	C	4	7432385	0.165109	8.42099e-10	4	7436700	Cis	Known
CXCL6	chr4:74703999	T	C	4	74703999	0.386293	3.9028e-16	4	74702214	Cis	Known
CXCL1	chr4:74751028	T	A	4	74751028	0.255452	1.10713e-08	4	74735121	Cis	Known
CXCL5	chr4:74857515	G	A	4	74857515	0.135514	3.18185e-10	4	74864496	Cis	Known
BTC	chr4:75717803	C	A	4	75717803	0.143302	2.01691e-08	4	75719896	Cis	Known
NAAA	chr4:76867908	C	T	4	76867908	0.28972	1.08967e-13	4	76862204	Cis	Known
FGF5	chr4:81164723	T	C	4	81164723	0.308411	1.66394e-14	4	81187793	Cis	Known
SPARCL1	chr4:88431892	C	T	4	88431892	0.372274	1.46314e-28	4	88450655	Cis	Known
BAG3	chr4:97599941	T	C	4	97599941	0.439252	1.68611e-09	10	121410882	Trans	Known
PAM	chr5:102583868	G	C	5	102583868	0.384735	1.78086e-10	5	102201430	Cis	Known
VAMP5	chr5:116357982	A	G	5	116357982	0.264062	1.17807e-08	2	85811531	Trans	Known
TXNDC15	chr5:134223593	G	A	5	134223593	0.11215	5.29736e-20	5	134209493	Cis	Known
LECT2	chr5:135287029	T	C	5	135287029	0.362069	2.8072e-46	5	135290723	Cis	Known
TGFBI	chr5:135389433	C	T	5	135389433	0.468847	2.50762e-10	5	135381434	Cis	Known
PCDHB15	chr5:140621948	A	G	5	140621948	0.316199	1.75864e-11	5	140625147	Cis	Known
SPINK1	chr5:147189634	C	T	5	147189634	0.409657	8.982e-09	5	147211198	Cis	Known
SPINK6	chr5:147560454	T	C	5	147560454	0.4081	2.29686e-11	5	147582404	Cis	Known
RAB11FIP3	chr5:147937798	C	T	5	147937798	0.0532915	1.10792e-08	16	475619	Trans	Novel
PDGFRB	chr5:149515074	G	A	5	149515074	0.470405	4.02074e-40	5	149535423	Cis	Known
GM2A	chr5:150639439	A	G	5	150639439	0.323988	3.43112e-18	5	150632453	Cis	Known
GALNT10	chr5:153573938	T	C	5	153573938	0.364486	8.8118e-13	5	153570290	Cis	Known
HAVCR1	chr5:156472930	A	G	5	156472930	0.383178	7.89586e-12	5	156485487	Cis	Known
IL12B	chr5:158773117	G	A	5	158773117	0.313084	1.62315e-11	5	158757895	Cis	Known
IL12A_IL12B	chr5:158773117	G	A	5	158773117	0.313084	9.23422e-10	5	158741788	Cis	Known
FGFR4	chr5:176520243	A	G	5	176520243	0.334891	1.82771e-29	5	176513887	Cis	Known
F12	chr5:176836532	A	G	5	176836532	0.246106	1.23297e-24	5	176836577	Cis	Known
ZBP1	chr5:177324736	A	G	5	177324736	0.0732087	2.11856e-08	20	56193137	Trans	Novel
PDCD6	chr5:199415	A	G	5	199415	0.101246	8.89995e-33	5	308312	Cis	Known
IL31RA	chr5:29605309	A	G	5	29605309	0.0732087	2.95657e-08	5	55147324	Trans	Known
IL7R	chr5:35850149	T	C	5	35850149	0.294393	1.37797e-23	5	35856951	Cis	Known
OSMR	chr5:38844751	G	C	5	38844751	0.330218	1.81533e-11	5	38846101	Cis	Known
GHR	chr5:42689540	G	A	5	42689540	0.238318	2.23239e-11	5	42423879	Cis	Known
CYB5A	chr5:43200593	A	G	5	43200593	0.0579937	7.22837e-09	18	71959192	Trans	Novel
ITGA2	chr5:52270938	A	G	5	52270938	0.309969	2.84031e-14	5	52285156	Cis	Known
IL31RA	chr5:55205595	T	C	5	55205595	0.281931	5.39848e-10	5	55147324	Cis	Known
CRHBP	chr5:76163813	A	G	5	76163813	0.412773	1.15124e-13	5	76248538	Cis	Known
ARSB	chr5:78187033	A	T	5	78187033	0.147975	4.58815e-08	5	78281608	Cis	Known
VCAN	chr5:82832139	G	C	5	82832139	0.498442	1.44471e-24	5	82767284	Cis	Known
TBCB	chr5:94191359	G	A	5	94191359	0.334891	4.25655e-08	19	36605888	Trans	Novel
GLRX	chr5:95174568	G	A	5	95174568	0.0981308	2.03573e-12	5	95155206	Cis	Known
GLYR1	chr6:115313665	A	C	6	115313665	0.242991	3.41874e-08	16	4897343	Trans	Known
CBLIF	chr6:119950204	G	A	6	119950204	0.23676	3.14213e-10	11	59596746	Trans	Known
SMPDL3A	chr6:123127597	A	G	6	123127597	0.166667	6.72973e-22	6	123110315	Cis	Known
CCN2	chr6:132292576	T	A	6	132292576	0.202492	4.14757e-11	6	132269316	Cis	Known
STX7	chr6:132834518	T	C	6	132834518	0.442368	1.04405e-08	6	132834201	Cis	Known
VNN1	chr6:133015271	C	T	6	133015271	0.267913	1.18149e-21	6	133035188	Cis	Known
VNN2	chr6:133037306	G	T	6	133037306	0.333333	5.18046e-11	6	133079147	Cis	Known
FUCA1	chr6:143825104	T	G	6	143825104	0.261682	2.65469e-43	1	24194784	Trans	Known
LRP11	chr6:149978769	C	T	6	149978769	0.376947	2.77639e-09	6	150185162	Cis	Known
ULBP2	chr6:150303566	A	G	6	150303566	0.0700935	6.06168e-09	6	150263136	Cis	Known
FNDC1	chr6:159947566	T	C	6	159947566	0.250779	3.71817e-09	6	159590429	Cis	Known
LPA	chr6:160997118	T	A	6	160997118	0.0654206	3.63357e-16	6	161087407	Cis	Known
RNASET2	chr6:167390242	A	G	6	167390242	0.454829	3.33657e-25	6	167370679	Cis	Known
BTN3A2	chr6:26354100	T	G	6	26354100	0.113707	4.23485e-17	6	26365459	Cis	Known
HLA-A	chr6:29910801	A	C	6	29910801	0.285047	2.35027e-29	6	29909037	Cis	Known
HCG22	chr6:31022828	T	C	6	31022828	0.319315	6.5106e-18	6	31021984	Cis	Known
CDSN	chr6:31048992	G	A	6	31048992	0.380062	3.64552e-14	6	31088223	Cis	Known
KIR2DL2	chr6:31208591	G	T	6	31208591	0.227414	6.7571e-15	19	113706	Trans	Known
KIR2DL3	chr6:31242089	A	T	6	31242089	0.281931	1.08459e-11	19	55249980	Trans	Known
MICB_MICA	chr6:31380943	A	G	6	31380943	0.311526	2.84174e-33	6	31462658	Cis	Known
LTA	chr6:31540757	C	A	6	31540757	0.0638629	6.77547e-17	6	31539831	Cis	Known
HLA-DRA	chr6:32608077	C	T	6	32608077	0.15109	6.48433e-21	6	32407619	Cis	Known
CLPS	chr6:35753227	T	C	6	35753227	0.4081	1.447e-10	6	35765088	Cis	Known
MDGA1	chr6:37674339	A	G	6	37674339	0.443925	6.70229e-43	6	37665766	Cis	Known
GLO1	chr6:38650628	G	T	6	38650628	0.401562	2.12701e-08	6	38670917	Cis	Known
VEGFA	chr6:43925607	A	G	6	43925607	0.476636	3.07542e-28	6	43740909	Cis	Known
ENPP5	chr6:46097758	C	G	6	46097758	0.339564	2.0964e-25	6	46138708	Cis	Known
CRISP2	chr6:49725341	C	A	6	49725341	0.461059	2.28475e-14	6	49681274	Cis	Known
CRISP3	chr6:49763665	G	T	6	49763665	0.154206	2.52991e-12	6	49712150	Cis	Known
IL22RA1	chr6:5160059	G	T	6	5160059	0.0514019	1.81268e-08	1	24469611	Trans	Known
GSTA1	chr6:52656169	T	G	6	52656169	0.422118	1.74354e-08	6	52668708	Cis	Known
ERBB2	chr6:5709336	G	A	6	5709336	0.423676	4.70868e-08	17	37863657	Trans	Known
ADGRB3	chr6:69673773	T	C	6	69673773	0.313084	6.79309e-26	6	69345183	Cis	Known
CD109	chr6:74494377	T	C	6	74494377	0.288162	1.96422e-18	6	74405508	Cis	Known
NT5E	chr6:86087343	T	C	6	86087343	0.107477	1.12993e-13	6	86159809	Cis	Known
LETM1	chr6:91841370	C	T	6	91841370	0.47352	1.65898e-08	4	1857974	Trans	Known
ACHE	chr7:100505792	G	A	7	100505792	0.434579	3.06074e-08	7	100493541	Cis	Known
LAMB1	chr7:107750446	A	T	7	107750446	0.412773	4.95927e-17	7	107642472	Cis	Known
FKBP4	chr7:121261948	C	T	7	121261948	0.0841121	1.29781e-08	12	2904119	Trans	Known
GPR37	chr7:124119937	T	A	7	124119937	0.251563	8.47417e-19	7	124405681	Cis	Known
CPA4	chr7:129933481	C	A	7	129933481	0.426791	1.17397e-15	7	129932993	Cis	Known
IGFL4	chr7:135901419	C	T	7	135901419	0.239875	2.05102e-08	19	46580376	Trans	Known
DNLZ	chr7:135915023	C	T	7	135915023	0.121495	3.07475e-08	9	139258171	Trans	Known
SERPINB1	chr7:142177124	T	C	7	142177124	0.21028	3.78373e-08	6	2842240	Trans	Novel
EPHB6	chr7:142552547	G	A	7	142552547	0.34891	2.71906e-09	7	142552886	Cis	Known
ARHGEF5	chr7:143871578	C	T	7	143871578	0.205607	2.60041e-10	7	144052433	Cis	Known
CNTNAP2	chr7:145202111	T	A	7	145202111	0.249221	4.85804e-12	7	145813453	Cis	Known
GIMAP7	chr7:150238359	A	G	7	150238359	0.221184	8.19528e-14	7	150211918	Cis	Known
CPVL	chr7:29160604	T	C	7	29160604	0.205607	1.28245e-18	7	29234892	Cis	Known
FETUB	chr7:32246287	C	A	7	32246287	0.257009	2.12235e-08	3	186358181	Trans	Known
IGFBP3	chr7:46008110	A	G	7	46008110	0.425234	1.45625e-08	7	45960873	Cis	Known
VWC2	chr7:49818127	A	G	7	49818127	0.47352	1.71516e-10	7	49813257	Cis	Known
ANG	chr7:71950266	A	G	7	71950266	0.46729	2.21562e-08	14	21152336	Trans	Known
COL28A1	chr7:7541714	T	C	7	7541714	0.277259	5.06476e-23	7	7575484	Cis	Known
CCL24	chr7:75460393	A	G	7	75460393	0.0934579	2.08633e-19	7	75452674	Cis	Known
HSPB1	chr7:75930759	G	C	7	75930759	0.233645	7.03067e-10	7	75932005	Cis	Known
ZP3	chr7:76028869	T	C	7	76028869	0.420561	6.75519e-44	7	76057955	Cis	Known
ADAM22	chr7:87391761	A	G	7	87391761	0.496885	4.29802e-13	7	87563458	Cis	Known
PON1	chr7:94953895	A	G	7	94953895	0.475078	2.70487e-20	7	94954019	Cis	Known
CNPY4	chr7:99745585	G	T	7	99745585	0.0825545	5.36382e-12	7	99717236	Cis	Known
PILRB	chr7:99932049	C	T	7	99932049	0.294393	1.07654e-38	7	99949891	Cis	Known
PILRA	chr7:99932049	C	T	7	99932049	0.294393	1.81244e-30	7	99971068	Cis	Known
SPAG1	chr8:101230263	G	A	8	101230263	0.344237	1.98465e-11	8	101170656	Cis	Known
LRRFIP1	chr8:106674951	T	C	8	106674951	0.0950156	3.12252e-08	2	238600859	Trans	Known
CTSB	chr8:11703657	T	C	8	11703657	0.261682	1.00684e-09	8	11725738	Cis	Known
SEPTIN7	chr8:12536409	G	T	8	12536409	0.404389	3.3771e-08	7	35840542	Trans	Novel
CCN4	chr8:134196037	G	T	8	134196037	0.246106	1.22704e-14	8	134203282	Cis	Known
PSCA	chr8:143761931	T	C	8	143761931	0.456386	6.49132e-47	8	143761874	Cis	Known
LY6D	chr8:143881670	G	A	8	143881670	0.370717	5.56355e-10	8	143867720	Cis	Known
SLURP1	chr8:143903181	A	G	8	143903181	0.356698	4.02696e-11	8	143823829	Cis	Known
FGL1	chr8:17759756	C	T	8	17759756	0.336449	6.77994e-10	8	17767874	Cis	Known
ASAH1	chr8:17924849	T	C	8	17924849	0.358255	1.60603e-08	8	17941879	Cis	Known
GFRA2	chr8:21547067	A	C	8	21547067	0.461059	1.3034e-08	8	21646322	Cis	Known
TNFRSF10A	chr8:23082971	G	T	8	23082971	0.484424	8.3233e-12	8	23082639	Cis	Known
IDO1	chr8:39781444	T	C	8	39781444	0.316199	2.12622e-08	8	39770803	Cis	Known
KLHL41	chr8:53325929	G	A	8	53325929	0.258567	4.83955e-10	2	170366212	Trans	Known
PENK	chr8:57428022	C	T	8	57428022	0.456386	6.47826e-09	8	57358589	Cis	Known
HSDL2	chr9:115199507	T	C	9	115199507	0.400312	5.45116e-29	9	115142217	Cis	Known
MEGF9	chr9:123489964	C	T	9	123489964	0.241433	2.91302e-09	9	123476748	Cis	Known
OBP2B	chr9:136085823	G	A	9	136085823	0.218069	3.91166e-28	9	136084628	Cis	Known
CUZD1	chr9:136118268	G	C	9	136118268	0.105919	6.38758e-12	10	124610309	Trans	Known
SERPINI2	chr9:136123092	C	T	9	136123092	0.0996885	2.85662e-14	3	167196792	Trans	Known
CDH5	chr9:136128000	C	G	9	136128000	0.102804	2.16383e-12	16	66400533	Trans	Known
PTPRM	chr9:136128000	C	G	9	136128000	0.102804	8.7927e-17	18	7566780	Trans	Known
CTRC	chr9:136128000	C	G	9	136128000	0.102804	8.92547e-09	1	15764938	Trans	Known
TEK	chr9:136128000	C	G	9	136128000	0.102804	2.44565e-08	9	27109147	Trans	Known
CLEC4G	chr9:136139265	A	C	9	136139265	0.431464	1.37606e-11	19	7797057	Trans	Known
SELE	chr9:136141870	T	C	9	136141870	0.249221	2.61302e-24	1	169703203	Trans	Known
IL3RA	chr9:136141870	T	C	9	136141870	0.249221	2.8761e-13	X	1455509	Trans	Known
ISLR2	chr9:136141870	T	C	9	136141870	0.249221	1.01497e-12	15	74421715	Trans	Known
IL7R	chr9:136141870	T	C	9	136141870	0.249221	3.62177e-12	5	35856951	Trans	Known
L1CAM	chr9:136141870	T	C	9	136141870	0.249221	6.65678e-09	X	153126969	Trans	Known
ROBO4	chr9:136141870	T	C	9	136141870	0.249221	1.21774e-13	11	124768177	Trans	Known
THSD1	chr9:136141870	T	C	9	136141870	0.249221	4.88012e-08	13	52980629	Trans	Known
EPHA4	chr9:136141870	T	C	9	136141870	0.249221	3.12365e-13	2	222437010	Trans	Known
ICAM2	chr9:136145425	A	C	9	136145425	0.308411	2.48378e-15	17	62097994	Trans	Known
ALPI	chr9:136145425	A	C	9	136145425	0.308411	2.03927e-18	2	233320833	Trans	Known
FUT1	chr9:136146597	T	C	9	136146597	0.315047	1.22027e-08	19	49258647	Trans	Known
FAM3D	chr9:136146597	T	C	9	136146597	0.313084	1.16769e-18	3	58652575	Trans	Known
CD209	chr9:136149229	C	T	9	136149229	0.415888	1.2281e-23	19	7812420	Trans	Known
MUC2	chr9:136149229	C	T	9	136149229	0.415888	3.35566e-15	11	1074875	Trans	Known
CLEC4M	chr9:136149229	C	T	9	136149229	0.415888	8.44207e-24	19	7828148	Trans	Known
ABO	chr9:136149229	C	T	9	136149229	0.415888	6.4938e-47	9	136150617	Cis	Known
ENG	chr9:136154867	T	G	9	136154867	0.266355	2.69817e-09	9	130616915	Trans	Known
KEL	chr9:136154867	T	G	9	136154867	0.266355	1.55614e-08	7	142659768	Trans	Known
PECAM1	chr9:136154867	T	G	9	136154867	0.266355	6.84881e-19	17	62396775	Trans	Known
PODXL	chr9:136154867	T	G	9	136154867	0.266355	1.8906e-09	7	131241322	Trans	Known
CDH17	chr9:136184798	T	C	9	136184798	0.152648	7.37357e-09	8	95220815	Trans	Known
DBH	chr9:136500515	T	C	9	136500515	0.224299	4.90653e-24	9	136501482	Cis	Known
FCN2	chr9:137776054	A	G	9	137776054	0.433022	1.48195e-19	9	137772654	Cis	Known
FCN1	chr9:137857863	C	T	9	137857863	0.257009	3.50786e-08	9	137809809	Cis	Known
PAEP	chr9:138467766	C	A	9	138467766	0.194704	6.8328e-27	9	138453604	Cis	Known
LCN15	chr9:139686556	A	G	9	139686556	0.292835	1.01773e-16	9	139660707	Cis	Known
DPP7	chr9:140004229	C	G	9	140004229	0.255452	3.60495e-11	9	140009170	Cis	Known
CDH1	chr9:22203800	T	G	9	22203800	0.328383	3.20019e-08	16	68771128	Trans	Known
CASP10	chr9:25488044	C	A	9	25488044	0.0825545	2.73766e-08	2	202047604	Trans	Known
SPINK4	chr9:33233022	T	C	9	33233022	0.160436	3.37959e-24	9	33218363	Cis	Known
PDCD1LG2	chr9:5514839	C	T	9	5514839	0.436137	4.64558e-08	9	5510570	Cis	Known
PCOLCE	chr9:71780379	A	G	9	71780379	0.05919	4.05845e-08	7	100199800	Trans	Known
GCNT1	chr9:79121384	A	G	9	79121384	0.264798	1.57317e-09	9	79056582	Cis	Known
OGN	chr9:95085365	A	G	9	95085365	0.277259	2.81832e-16	9	95166841	Cis	Known
