## Supplementary Table 7 for "Longitudinal Proteogenomic Analysis Reveals Mechanistic Insights into the Progression from Prediabetes to Type 2 Diabetes"

### Sheet: Sheet1
Supplementary Table 7: The list of studies used to investigate the novelty of the identified independent pQTLs reported in Supplementary Table 6.
Title	Year	PMID	DOI	Published/Preprint	Genotyping method	Protein measurement method/technology	Tissue
A genome-wide association study identifies protein quantitative trait loci (pQTLs).	2008	18464913	10.1371/journal.pgen.1000072	published	GWAS chip	Different methods for different proteins	serum
Identification of cis-regulatory variation influencing protein abundance levels in human plasma.	2012	22595970	10.1093/hmg/dds186	published	GWAS chip	aptamer-based proteomic technology for prot	serum
Identification of genetic variants influencing the human plasma proteome.	2013	23487758	10.1073/pnas.1217238110	published	GWAS chip	protein measured by mass-spectronomy	serum
Influence of genetic variation on plasma protein levels in older adults using a multi-analyte panel.	2013	23894628	10.1371/journal.pone.0070269	published	GWAS chip	Human DiscoveryMAP panel for proteins	post-mortem dorsolateral prefrontal cortex
Strong effects of genetic and lifestyle factors on biomarker variation and use of personalized cutoffs.	2014	25147954	10.1038/ncomms5684	published	GWAS chip	Olink Oncology I Panel	plasma
Genome-wide association study of CSF levels of 59 alzheimer's disease candidate proteins: significant associations with proteins involved in amyloid processing and inflammation.	2014	25340798	10.1371/journal.pgen.1004758	published	GWAS chip	Human Discovery MAP Panel and Luminex 100 platform	brain, CSF, plasma
Quantitative variability of 342 plasma proteins in a human twin population.	2015	25652787	10.15252/msb.20145728	published	GWAS chip	Mass spectrometry	plasma
Associations Between Common and Rare Exonic Genetic Variants and Serum Levels of 20 Cardiovascular-Related Proteins: The TromsÃ¸ Study.	2016	27329291	10.1161/CIRCGENETICS.115.001327	published	WES and Exome chip	Sandwich ELISA	plasma
Common Genetic Polymorphisms Influence Blood Biomarker Measurements in COPD.	2016	27532455	10.1371/journal.pgen.1006011	published	GWAS chip	Myriad-RBM custom panels	plasma
Genome-wide Association Study Identifies 27 Loci Influencing Concentrations of Circulating Cytokines and Growth Factors.	2017	27989323	10.1016/j.ajhg.2016.11.007	published	meta-analysis of GWAS chip sumstats	Bio-Plex Pro Human Cytokine 27-plex Assay and 21-plex Assay	serum
Genome-wide quantitative trait loci mapping of the human cerebrospinal fluid proteome.	2017	28031287	10.1093/hmg/ddw366	published	GWAS chip	SOMAmers	plasma
High-Throughput Characterization of Blood Serum Proteomics of IBD Patients with Respect to Aging and Genetic Factors.	2017	28129359	10.1371/journal.pgen.1006565	published	GWAS chip	SOMAscan	plasma
Connecting genetic risk to disease end points through the human blood plasma proteome.	2016	28240269	10.1038/ncomms14357	published	GWAS chip	SOMAscan	serum
Mapping of 79 loci for 83 plasma protein biomarkers in cardiovascular disease.	2017	28369058	10.1371/journal.pgen.1006706	published	GWAS chip	Olink CVDI panel	frozen iPSC cell pellets
Whole-genome sequencing study of serum peptide levels: the Atherosclerosis Risk in Communities study.	2017	28854705	10.1093/hmg/ddx266	published	GWAS chip	Mass-spectrometry (small peptide)	plasma
The relative contribution of DNA methylation and genetic variants on protein biomarkers for human diseases.	2017	28915241	10.1371/journal.pgen.1007005	published	GWAS chip	Olink Oncology 1 and CVDI panel	plasma
Protein quantitative trait locus study in obesity during weight-loss identifies a leptin regulator.	2017	29234017	10.1038/s41467-017-02182-z	published	GWAS chip	Bio-Rad DC Protein Assay Kit	plasma
Genetic Architecture of the Cardiovascular Risk Proteome.	2018	29258991	10.1161/CIRCULATIONAHA.117.029536	published	GWAS and Exome chip	SOMAscan	plasma
Natural variation in the parameters of innate immune cells is preferentially driven by genetic factors.	2018	29476184	10.1038/s41590-018-0049-7	published	GWAS chip	Flow cytometry to quantify immunophenotypes	plasma
Genomic atlas of the human plasma proteome.	2018	29875488	10.1038/s41586-018-0175-2	published	GWAS chip	SOMAscan assay	serum (YFS07), EDTA plasma (FINRISK97), and heparin plasma (FINRISK02)
Co-regulatory networks of human serum proteins link genetics to disease.	2018	30072576	10.1126/science.aaq1327	published	GWAS chip	Aptamer-based (SOMAscan in-house)	fasting plasma (NFBC1966), serum (YFS07), EDTA plasma (FINRISK97), and heparin plasma (FINRISK02)
Genome-wide mapping of plasma protein QTLs identifies putatively causal genes and pathways for cardiovascular disease.	2018	30111768	10.1038/s41467-018-05512-x	published	GWAS and Exome chip	modified sandwich ELISA method, multiplexed on a Luminex xMAP platform (Luminex, Inc., Austin, TX); SOMAscan platform (SomaLogic Inc., Boulder, Colorado); extended version of the SOMAscan platform	plasma
Individual variations in cardiovascular-disease-related protein levels are driven by genetics and gut microbiome.	2018	30341443	10.1038/s41588-018-0275-9	published	GWAS chip	Olink CVD II panel	serum
Identification of Common and Rare Genetic Variation Associated With Plasma Protein Levels Using Whole-Exome Sequencing and Mass Spectrometry.	2018	30562114	10.1161/CIRCGEN.118.002170	published	WES	Tandem mass tag mass spectrometry	WBCs in whole blood
Genome-wide association study identifies seven novel loci associating with circulating cytokines and cell adhesion molecules in Finns.	2019	31217265	10.1136/jmedgenet-2018-105965	published	GWAS chip	Bio-Rad’s Bio-Plex 200 system proteomics	plasma
Genome and epigenome wide studies of neurological protein biomarkers in the Lothian Birth Cohort 1936.	2019	31320639	10.1038/s41467-019-11177-x	published	GWAS chip	Olink Neurology proteomics	plasma
Multivariate Genome-wide Association Analysis of a Cytokine Network Reveals Variants with Widespread Immune, Haematological, and Cardiometabolic Pleiotropy.	2019	31679650	10.1016/j.ajhg.2019.10.001	published	GWAS chip	Cytokines using multiplex fluorescent bead-based immunoassays (Bio-Rad)	plasma
Improved power and precision with whole genome sequencing data in genome-wide association studies of inflammatory biomarkers.	2019	31727947	10.1038/s41598-019-53111-7	published	WGS	Olink INF panel	plasma
A fully joint Bayesian quantitative trait locus mapping of human protein abundance in plasma.	2020	32492067	10.1371/journal.pcbi.1007882	published	GWAS chip	MS and Aptamer proteomics	serum (YFS07), EDTA plasma (FINRISK97), and heparin plasma (FINRISK02)
Whole-genome sequence association analysis of blood proteins in a longitudinal wellness cohort.	2021	32576278	10.1186/s13073-020-00755-0	published	WGS	Olink Explore Proteomics	plasma
Whole-genome sequence association analysis of blood proteins in a longitudinal wellness cohort.	2020	32576278	10.1186/s13073-020-00755-0	published	WGS	11 different Olink panels	plasma
Linking protein to phenotype with Mendelian Randomization detects 38 proteins with causal roles in human diseases and traits.	2020	32628676	10.1371/journal.pgen.1008785	published	GWAS chip	Olink CVDII, CVDIII, INF panels	serum
Multi-method genome- and epigenome-wide studies of inflammatory protein levels in healthy older adults.	2020	32641083	10.1186/s13073-020-00754-1	published	GWAS chip	Immuno-assay (Olink inflammation panel)	plasma
Population-scale proteome variation in human induced pluripotent stem cells.	2020	32773033	10.7554/eLife.57390	published	GWAS chip	Tandem Mass Tag Mass Spectrometry (TMT-MS)	CSF
Genomic and drug target evaluation of 90 cardiovascular proteins in 30,931 individuals.	2020	33067605	10.1038/s42255-020-00287-2	published	meta-analysis of GWAS chip sumstats	Olink CVDI panel	serum
Genetic control of the human brain proteome.	2021	33571421	10.1016/j.ajhg.2021.01.012	published	GWAS chip	MS2 scans; tandem mass tag (TMT) isobaric labeling mass spectrometry	serum
Effect of longevity genetic variants on the molecular aging rate.	2021	33948810	10.1007/s11357-021-00376-4	published	GWAS chip	Aptamer-based (Somalogic V4 platform)	plasma
Genomic atlas of the proteome from brain, CSF and plasma prioritizes proteins implicated in neurological disorders.	2021	34239129	10.1038/s41593-021-00886-6	published	GWAS chip	high-throughput aptamer-based proteomics	plasma (SPIROMICS, COPDGene), serum (subset of SPIROMICS)
Proteogenomic links to human metabolic diseases	2023	36823471	10.1038/s42255-023-00753-7	published	GWAS chip	Affymetrix UK Biobank Axiom array + HRC imputation; Olink Explore 1536 and Explore Expansion	plasma
Large-scale plasma proteomics comparisons through genetics and disease associations	2023	37794188	10.1038/s41586-023-06563-x	published	GWAS chip	Plasma samples from 54,265 UKB participants at their baseline visit were measured using Olink Explore 3072	plasma
Plasma proteome analyses in individuals of European and African ancestry identify cis-pQTLs and models for proteome-wide association studies	2022	35501419	10.1101/2021.03.15.435533	published	GWAS chip	Aptamer-based (SOMAmers)	plasma
Coding and regulatory variants affect serum protein levels and common disease	2020	biorxiv	10.1101/2020.05.06.080440	preprint	Exome chip	Aptamer-based (SOMAscan in-house)	serum
Genetic architecture of host proteins interacting with SARS-CoV-2	2020	biorxiv	10.1101/2020.07.01.182709	preprint	GWAS and Exome chip	SOMAscan and Olink proximity extension assays	plasma
A genome-wide association study of serum proteins reveals shared loci with common diseases	2022	35078996	10.1038/s41467-021-27850-z	published	GWAS chip	SOMAmers	serum
Genetic analysis of blood molecular phenotypes reveals common properties in the regulatory networks affecting complex traits	2023	37604891	10.1038/s41467-023-40569-3	published	GWAS chip	Olink® Cardiometabolic, Cardiovascular II, Cardiovascular III, Development and Metabolism panels	plasma
Genetic studies of plasma analytes identify novel potential biomarkers for several complex traits	2016	36647296	10.1038/srep18092	published	GWAS chip	Human DiscoveryMAP panel	plasma
Plasma proteomic associations with genetics and health in the UK Biobank	2023	37794186	10.1038/s41586-023-06592-6	published	GWAS chip	Plasma samples from 54,219 UKB participants at their baseline visit were measured using Olink Explore 3072	plasma
