## Supplementary Table 8 for "Longitudinal Proteogenomic Analysis Reveals Mechanistic Insights into the Progression from Prediabetes to Type 2 Diabetes"

### Sheet: unique_prediabetes_signals
Supplementary Table 8: Table of differential pQTLs in the prediabetes group compared to the T2D group at follow-up.
Protein	Protein_SNP	effect_allele	other_allele	Prediabetes_posterior_beta	Prediabetes_lfsr
CHGB	CHGB_chr20:5911963	G	T	-0.401753	3.5604e-05
APOC1	APOC1_chr19:45408628	C	T	0.704387	0.00012316
LGALS1	LGALS1_chr22:38053665	T	G	-0.311819	0.00077584
APEX1	APEX1_chr14:20925154	G	T	-0.313648	0.00080326
CLSTN2	CLSTN2_chr3:139542874	G	T	0.468509	0.0010324
ZFYVE19	ZFYVE19_chr15:41099163	C	T	-0.289359	0.0017379
IL1RL2	IL1RL2_chr2:102822265	T	C	0.286326	0.0018039
SERPINB8	SERPINB8_chr18:61654463	A	G	0.288661	0.0021387
ICAM3	ICAM3_chr19:10451920	T	C	0.288809	0.0030961
SNED1	SNED1_chr2:242066314	C	T	-0.29336	0.0047591
FBLN2	FBLN2_chr3:13679829	C	T	0.277425	0.0061818
GLB1	GLB1_chr3:33127867	G	T	-0.286142	0.0062569
C1QL2	C1QL2_chr2:119892343	T	C	-0.27888	0.0064518
CD209	CD209_chr19:7772173	C	G	-0.322167	0.0065618
CLIC5	CLIC5_chr6:46068138	C	G	0.253206	0.0066972
MOCS2	MOCS2_chr5:52792767	G	A	-0.280759	0.0075968
SERPINB1	SERPINB1_chr6:2861792	A	C	0.280127	0.0092106
MLN	MLN_chr6:32802009	T	C	0.330264	0.009715
NT5C	NT5C_chr17:73448455	T	A	-0.397886	0.012191
LSP1	LSP1_chr11:1361543	T	C	0.239907	0.012945
FAM171B	FAM171B_chr2:187562355	G	A	-0.324339	0.01502
RAB44	RAB44_chr6:36719728	G	A	0.251597	0.015439
MMP10	MMP10_chr11:102591994	T	A	-0.279981	0.016495
GUCA2A	GUCA2A_chr1:42630364	G	A	0.253459	0.017382
CD244	CD244_chr1:160707779	C	T	0.233763	0.017937
EPHA4	EPHA4_chr2:222000041	A	G	-0.243042	0.019001
SPRR3	SPRR3_chr1:153061750	G	C	0.248755	0.019828
GBP1	GBP1_chr1:89001001	G	A	-0.51363	0.020293
SERPINA1	SERPINA1_chr14:94385395	T	C	-0.283848	0.022365
MAP2K6	MAP2K6_chr17:66633324	A	G	-0.28542	0.022936
CEACAM20	CEACAM20_chr19:44830081	C	T	-0.274924	0.024319
ANXA5	ANXA5_chr4:122617493	C	T	-0.234618	0.02516
EPPK1	EPPK1_chr8:144747726	G	A	0.25447	0.025224
CTRC	CTRC_chr1:15774668	C	T	-0.39146	0.025657
SDCCAG8	SDCCAG8_chr1:243483365	G	T	-0.341572	0.026401
IGHMBP2	IGHMBP2_chr11:68440099	T	C	-0.233043	0.02731
SPP1	SPP1_chr4:88385446	T	C	0.238192	0.028006
PRSS8	PRSS8_chr16:31154146	G	A	0.238133	0.028383
CPE	CPE_chr4:166261800	C	T	0.235241	0.030145
CDKN1A	CDKN1A_chr6:36687568	T	C	-0.30899	0.031151
TREML1	TREML1_chr6:40942096	C	T	0.231541	0.031544
SELE	SELE_chr1:169819892	A	G	0.251873	0.032667
SUGT1	SUGT1_chr13:53473679	T	C	0.241717	0.034416
VAV3	VAV3_chr1:108224528	G	C	-0.333847	0.034825
PMM2	PMM2_chr16:8959689	G	A	-0.382876	0.035019
NAPRT	NAPRT_chr8:144682311	G	C	-0.266674	0.03519
LTBR	LTBR_chr12:6502361	T	C	0.24894	0.03537
PI3	PI3_chr20:43800232	A	G	0.296365	0.037407
TSNAX	TSNAX_chr1:232331993	G	A	-0.216366	0.037999
LILRB4	LILRB4_chr19:54843589	T	C	-0.216373	0.038155
SPINK2	SPINK2_chr4:57661909	T	C	-0.347834	0.038556
CSF1R	CSF1R_chr5:149350648	C	T	0.240679	0.038749
BRD1	BRD1_chr22:49688675	A	T	-0.265625	0.038951
DBN1	DBN1_chr5:177855823	T	A	-0.225996	0.038962
ITGB5	ITGB5_chr3:124763229	G	A	0.236062	0.040271
ARHGEF10	ARHGEF10_chr8:1824596	C	G	0.225899	0.04034
SFRP4	SFRP4_chr7:38682047	C	T	0.415619	0.04058
TERF1	TERF1_chr8:74158682	C	T	-0.345235	0.040592
HS3ST3B1	HS3ST3B1_chr17:14189522	A	C	-0.246908	0.040933
VSIG2	VSIG2_chr11:123899515	G	T	-0.258705	0.041999
TNFRSF17	TNFRSF17_chr16:11499172	C	T	0.310075	0.043211
NCS1	NCS1_chr9:132352101	A	G	-0.206111	0.043396
ESAM	ESAM_chr11:124619407	T	C	-0.278669	0.043412
CD46	CD46_chr1:207300259	G	A	-0.225826	0.043535
PADI4	PADI4_chr1:17602087	T	A	-0.224791	0.043995
ACP5	ACP5_chr19:11720267	G	T	-0.220388	0.044134
CCL13	CCL13_chr17:32561013	T	C	0.255294	0.044154
ADAMTS8	ADAMTS8_chr11:131213694	G	A	0.211272	0.044562
ACP1	ACP1_chr2:243504	T	C	0.224513	0.044777
APRT	APRT_chr16:88791202	C	T	-0.402719	0.044797
JAM2	JAM2_chr21:27853915	G	A	-0.330815	0.044803
SCG2	SCG2_chr2:225291960	A	G	-0.221796	0.045381
TNXB	TNXB_chr6:32977315	G	A	-0.28961	0.045742
CRYZL1	CRYZL1_chr21:34815693	A	G	-0.245625	0.045814
C8B	C8B_chr1:57370435	G	A	0.25278	0.046943
SCLY	SCLY_chr2:238243292	A	G	0.217545	0.047312
ST8SIA1	ST8SIA1_chr12:21749978	T	G	-0.22103	0.047891
REG1A	REG1A_chr2:79295653	G	A	-0.220323	0.047998
CXADR	CXADR_chr21:19739154	C	T	-0.246907	0.048626
S100A13	S100A13_chr1:153717878	G	A	-0.40551	0.048638
SMOC1	SMOC1_chr14:70452614	C	T	0.246128	0.048783
ENG	ENG_chr9:130346518	C	T	-0.413541	0.049032
GYS1	GYS1_chr19:49323935	C	T	0.215137	0.049649
RELB	RELB_chr19:45008904	T	C	-0.20994	0.04974
JAM3	JAM3_chr11:134021859	G	A	-0.213418	0.049774
LMNB2	LMNB2_chr19:1708294	A	C	-0.223019	0.049778
