## Supplementary Table 9 for "Longitudinal Proteogenomic Analysis Reveals Mechanistic Insights into the Progression from Prediabetes to Type 2 Diabetes"

### Sheet: shared_sig_signals_filtered
Supplementary Table 9: Table of shared pQTLs between the prediabetes and the T2D groups at follow-up.
Protein	Protein_SNP	effect_allele	other_allele	T2D_posterior_beta	Prediabetes_posterior_beta	T2D_lfsr	Prediabetes_lfsr
PDCD6	PDCD6_chr5:199415	A	G	-1.48354	-1.48354	0	0
PILRB	PILRB_chr7:99932049	C	T	-1.10576	-1.10576	0	0
PDGFRB	PDGFRB_chr5:149515074	G	A	-0.996332	-0.996332	0	0
CHIT1	CHIT1_chr1:203188093	A	G	-1.11057	-1.11057	0	0
LILRB5	LILRB5_chr19:54759361	C	T	-1.08074	-1.08074	0	0
CCL16	CCL16_chr17:34307457	C	T	-1.47002	-1.47002	0	0
LY75	LY75_chr2:160756345	G	A	-0.930522	-0.930522	0	0
BST1	BST1_chr4:15692708	C	A	-1.44236	-1.44236	0	0
ACP6	ACP6_chr1:147124310	T	G	-1.07314	-1.07314	0	0
CD33	CD33_chr19:51718317	A	T	-0.786717	1.11023	0	1.7348e-52
AAMDC	AAMDC_chr11:77534355	G	A	-1.45567	-1.45567	0	0
APOBR	APOBR_chr16:28485141	C	T	-1.13093	-1.13093	0	0
MST1	MST1_chr3:49721532	A	G	-1.03716	-1.03716	0	0
CFHR2	CFHR2_chr1:196920148	T	C	-0.996922	-0.996922	0	0
PGLYRP2	PGLYRP2_chr19:15580290	A	G	-1.24519	-1.24519	0	0
LECT2	LECT2_chr5:135287029	T	C	1.14906	1.14906	1.1265e-23	8.0779e-51
PSCA	PSCA_chr8:143752994	C	T	1.08635	1.08635	1.9217e-23	1.3545e-50
IFNGR2	IFNGR2_chr21:34776300	A	C	1.53021	1.53021	2.9997e-23	1.7883e-43
MEP1B	MEP1B_chr18:29797958	C	T	0.784499	-1.12617	5.6688e-23	0
IL6R	IL6R_chr1:154426264	T	C	1.04889	1.04889	7.8681e-23	2.1847e-45
ABO	ABO_chr9:136137065	G	A	1.09376	1.09376	4.8698e-21	5.219e-49
HDGF	HDGF_chr1:156700651	G	T	1.02805	1.02805	2.737e-20	1.3411e-40
ZP3	ZP3_chr7:76028869	T	C	1.03736	1.03736	3.323e-20	5.8774e-46
GC	GC_chr4:72605517	G	A	1.07817	1.07817	3.346e-20	9.8389e-39
FCRL3	FCRL3_chr1:157668390	C	T	0.965957	0.965957	4.5513e-20	4.0728e-39
CAPG	CAPG_chr2:85622059	T	C	1.06646	1.06646	6.454e-20	6.0822e-42
KLK12	KLK12_chr19:51535130	A	G	0.961244	0.961244	1.6137e-19	2.2016e-40
FUT8	FUT8_chr14:65796846	G	C	1.09298	1.09298	1.8796e-19	3.7636e-37
PRSS53	PRSS53_chr16:31082025	C	T	0.936409	0.936409	2.3492e-19	4.6191e-38
FGFR4	FGFR4_chr5:176520243	A	G	0.942646	0.942646	1.2095e-18	3.2103e-33
GSTT2B	GSTT2B_chr22:24295286	T	C	0.926042	0.926042	1.5179e-18	6.0227e-36
LILRA6	LILRA6_chr19:54748396	C	T	1.32386	1.32386	1.6016e-18	2.2549e-27
CCL15	CCL15_chr17:34329044	G	T	1.52463	1.52463	2.108e-18	1.0466e-28
MDGA1	MDGA1_chr6:37674339	A	G	1.00791	1.00791	9.4264e-18	6.7242e-44
VEGFA	VEGFA_chr6:43925607	A	G	0.646597	-0.883459	3.0905e-17	0
IL1RAP	IL1RAP_chr3:190347391	C	T	1.24351	1.24351	4.1183e-17	1.1144e-28
HBZ	HBZ_chr16:203254	A	G	0.989198	0.989198	7.5065e-17	8.5285e-36
HLA-A	HLA-A_chr6:29910801	A	C	0.914325	0.914325	9.3855e-17	1.0233e-31
HSDL2	HSDL2_chr9:115199507	T	C	0.863601	0.863601	1.0929e-16	1.748e-31
TLR3	TLR3_chr4:187009014	C	G	-1.07585	-1.07585	1.1102e-16	0
DKKL1	DKKL1_chr19:49867016	G	C	-1.24624	-1.24624	1.1102e-16	1.1102e-16
LILRA3	LILRA3_chr19:54800500	G	A	-1.22321	-1.22321	1.1102e-16	1.1102e-16
SPARCL1	SPARCL1_chr4:88431892	C	T	0.873818	0.873818	1.5063e-16	1.1271e-30
SIRPA	SIRPA_chr20:1895533	C	T	-1.01778	-1.01778	2.2204e-16	0
MICB_MICA	MICB_MICA_chr6:31380943	A	G	-0.971319	-0.971319	2.2204e-16	2.2204e-16
LRRC37A2	LRRC37A2_chr17:43903842	T	C	1.05651	1.05651	2.4383e-16	3.1203e-27
ENPP7	ENPP7_chr17:77704220	C	G	0.914788	0.914788	3.1395e-16	9.0966e-32
CCL8	CCL8_chr17:32647544	G	A	-1.01224	-1.01224	3.3307e-16	0
CST7	CST7_chr20:24900290	G	T	-1.00603	-1.00603	4.4409e-16	0
CSF2RB	CSF2RB_chr22:37328751	G	A	-0.901732	-0.901732	4.4409e-16	0
VSTM1	VSTM1_chr19:54545531	C	T	-0.900138	-0.900138	5.5511e-16	1.1102e-16
PILRA	PILRA_chr7:99932049	C	T	-0.957243	-0.957243	7.7716e-16	0
DPEP1	DPEP1_chr16:89682350	A	G	-0.837456	-0.837456	8.8818e-16	0
TIMP3	TIMP3_chr22:33162831	C	T	0.875839	0.875839	1.217e-15	3.2902e-26
CLGN	CLGN_chr4:141322236	T	C	1.36609	1.36609	1.5278e-15	7.0906e-27
SNCG	SNCG_chr10:88719789	G	C	-0.965523	-0.965523	1.5543e-15	0
CD300LF	CD300LF_chr17:72699833	T	C	-1.11235	-1.11235	1.9984e-15	0
TMEM132A	TMEM132A_chr11:60633250	C	T	0.953835	0.953835	3.2587e-15	4.2682e-32
CEACAM21	CEACAM21_chr19:42084182	G	C	1.02056	1.02056	3.3797e-15	1.798e-34
PINLYP	PINLYP_chr19:44073794	C	T	-0.802546	-0.802546	3.7748e-15	0
C1QTNF9	C1QTNF9_chr13:24891017	C	A	-0.987682	-0.987682	4.4409e-15	1.1102e-16
MBL2	MBL2_chr10:54536839	T	G	-0.883882	-0.883882	5.3291e-15	0
GPC5	GPC5_chr13:92417058	C	T	-0.941768	-0.941768	5.5511e-15	0
NID2	NID2_chr14:52499038	G	A	-0.783515	-0.783515	5.8842e-15	0
MSMB	MSMB_chr10:51543344	C	T	-0.896614	-0.896614	7.8826e-15	1.1102e-16
PLB1	PLB1_chr2:28768427	T	C	-0.94793	-0.94793	8.2157e-15	0
LRIG1	LRIG1_chr3:66434643	C	T	-0.818066	-0.818066	1.0103e-14	0
VSIG10	VSIG10_chr12:118509191	A	G	0.859247	0.859247	1.79e-14	1.1452e-26
F12	F12_chr5:176836532	A	G	-0.908451	-0.908451	1.8208e-14	0
PAEP	PAEP_chr9:138467766	C	A	0.983711	0.983711	3.2751e-14	1.8488e-27
SERPINE2	SERPINE2_chr2:224874874	A	G	-0.967428	-0.967428	3.4639e-14	0
CD276	CD276_chr15:74008212	T	A	-1.32342	-1.32342	4.4853e-14	0
IL34	IL34_chr16:70694000	A	C	-1.11301	-1.11301	4.9183e-14	0
ADGRB3	ADGRB3_chr6:69673773	T	C	0.863012	0.863012	8.5207e-14	3.1594e-26
OBP2B	OBP2B_chr9:136085823	G	A	-0.91926	-0.91926	8.6264e-14	1.1102e-16
DBH	DBH_chr9:136500515	T	C	-0.880139	-0.880139	1.2657e-13	0
FLRT2	FLRT2_chr14:86075957	G	T	-1.16637	-1.16637	1.3656e-13	0
COL2A1	COL2A1_chr12:48413565	T	C	-0.792485	-0.792485	1.4355e-13	0
LRRN1	LRRN1_chr3:3815164	A	G	0.831401	0.831401	3.6271e-13	1.7266e-26
UMOD	UMOD_chr16:20355811	G	A	-0.976047	-0.976047	4.2744e-13	0
CA6	CA6_chr1:9034598	G	A	0.748034	0.748034	5.2832e-13	2.2959e-22
HLA-DRA	HLA-DRA_chr6:32608077	C	T	1.00805	1.00805	5.7086e-13	5.4951e-21
ENPP5	ENPP5_chr6:46097758	C	G	0.827327	0.827327	5.8373e-13	1.0402e-25
CLEC4C	CLEC4C_chr12:7900994	C	T	0.865065	0.865065	9.3475e-13	2.1182e-31
CD109	CD109_chr6:74494377	T	C	0.733567	0.733567	1.089e-12	1.7863e-19
LGALS8	LGALS8_chr1:236752189	C	T	-0.754107	-0.754107	1.2669e-12	0
SIGLEC5	SIGLEC5_chr19:52158316	T	G	-1.11008	-1.11008	2.1687e-12	0
NMI	NMI_chr2:152126473	G	T	-0.834764	-0.834764	3.4664e-12	0
TREH	TREH_chr11:118486110	A	G	-0.893038	-0.893038	3.8842e-12	0
LAMB1	LAMB1_chr7:107750446	A	T	-0.684942	-0.684942	3.9336e-12	0
PM20D1	PM20D1_chr1:205814485	A	G	-0.749258	-0.749258	4.5319e-12	0
BLMH	BLMH_chr17:28639246	C	A	0.803858	0.803858	4.9472e-12	1.992e-27
IL17RB	IL17RB_chr3:53876218	A	G	0.733777	0.733777	4.9551e-12	7.4086e-19
RARRES1	RARRES1_chr3:158431870	G	A	0.755778	0.755778	5.1806e-12	6.6704e-20
LCP1	LCP1_chr13:46705728	T	A	1.05102	1.05102	5.5529e-12	3.9182e-15
SFTPD	SFTPD_chr10:81706324	G	A	-0.666161	-0.666161	5.9786e-12	0
IL18R1	IL18R1_chr2:103054449	G	A	0.94812	0.94812	6.3632e-12	4.6531e-28
SPINK4	SPINK4_chr9:33233022	T	C	1.03464	1.03464	6.6523e-12	2.2066e-22
FCGR2A	FCGR2A_chr1:161487452	C	T	-1.12132	-1.12132	7.512e-12	0
TGOLN2	TGOLN2_chr2:85554080	G	A	-0.526936	0.764673	9.249e-12	7.5504e-22
CD70	CD70_chr19:6594770	T	C	0.788336	0.788336	1.048e-11	2.3318e-22
IL7R	IL7R_chr5:35850149	T	C	-0.793997	-0.793997	1.3585e-11	0
IL2RA	IL2RA_chr10:6095928	A	C	0.943232	0.943232	1.3794e-11	6.1369e-15
TNN	TNN_chr1:175090554	C	T	0.794921	0.794921	1.6299e-11	2.7557e-22
VCAN	VCAN_chr5:82832139	G	C	0.516662	-0.77489	2.4408e-11	0
LILRA2	LILRA2_chr19:55084982	G	A	-1.00639	-1.00639	2.7816e-11	1.1102e-16
SCG3	SCG3_chr15:51780722	T	C	-0.71218	-0.71218	2.9487e-11	0
PON1	PON1_chr7:94953895	A	G	-0.694046	-0.694046	3.551e-11	0
CTSH	CTSH_chr15:79234957	A	G	-1.22561	-1.22561	3.6211e-11	0
MANSC4	MANSC4_chr12:27937471	G	C	0.882247	0.882247	4.4683e-11	2.7741e-23
SGSH	SGSH_chr17:78184393	T	C	-0.820289	-0.820289	5.6792e-11	0
RNASET2	RNASET2_chr6:167390242	A	G	0.756368	0.756368	6.1086e-11	5.6461e-24
IL17RA	IL17RA_chr22:17586583	G	C	-0.500438	0.704156	6.2753e-11	1.6349e-18
LEFTY2	LEFTY2_chr1:226080382	G	C	-0.834804	-0.834804	6.319e-11	1.1102e-16
B3GNT7	B3GNT7_chr2:232268884	C	A	-0.775402	-0.775402	6.7353e-11	0
LILRB2	LILRB2_chr19:54783521	T	C	-1.02603	-1.02603	7.1204e-11	0
CCN4	CCN4_chr8:134196037	G	T	0.705745	0.705745	7.6678e-11	2.4624e-15
PVALB	PVALB_chr22:37258503	C	T	-0.775943	-0.775943	8.4365e-11	0
HNMT	HNMT_chr2:138759649	T	C	-1.16339	-1.16339	9.1069e-11	0
GM2A	GM2A_chr5:150639439	A	G	0.706997	0.706997	1.054e-10	8.5617e-18
LTA	LTA_chr6:31540757	C	A	-1.34265	-1.34265	1.1559e-10	1.9984e-15
TYRO3	TYRO3_chr15:41847176	T	G	0.562557	0.562557	1.2063e-10	8.2528e-13
PVR	PVR_chr19:45142851	T	G	-0.836941	-0.836941	1.3037e-10	0
TCTN3	TCTN3_chr10:97423708	A	C	0.708892	0.708892	1.4109e-10	4.8468e-18
CST5	CST5_chr20:23860178	G	A	0.707225	0.707225	1.6798e-10	5.9825e-21
MGMT	MGMT_chr10:131445731	C	T	-0.649774	-0.649774	1.6851e-10	1.1102e-16
ICAM5	ICAM5_chr19:10402131	C	T	0.632249	0.632249	1.7513e-10	8.8856e-17
SIRPB1	SIRPB1_chr20:1551485	C	T	-0.657716	-0.657716	1.9538e-10	2.2204e-16
VMO1	VMO1_chr17:4689313	C	G	-1.07176	-1.07176	2.0486e-10	0
FCGR2B	FCGR2B_chr1:161479745	A	G	0.494371	-0.800767	2.361e-10	0
F13B	F13B_chr1:197021189	T	C	-0.766344	-0.766344	2.4799e-10	1.5765e-14
MAN2B2	MAN2B2_chr4:6596476	A	G	0.744995	0.744995	2.5005e-10	1.2663e-18
CRNN	CRNN_chr1:152391567	A	G	-1.03943	-1.03943	2.6371e-10	1.1768e-14
TPSAB1	TPSAB1_chr16:1295818	T	A	-0.737868	-0.737868	3.2724e-10	0
KLB	KLB_chr4:39483162	A	G	-0.662552	-0.662552	3.5808e-10	0
VNN1	VNN1_chr6:133015271	C	T	-0.782641	-0.782641	4.2023e-10	0
SUSD2	SUSD2_chr22:24457377	C	T	1.13981	1.13981	4.729e-10	2.2066e-11
CA5A	CA5A_chr16:87916292	C	G	0.76664	0.76664	4.9208e-10	8.379e-16
BTD	BTD_chr3:15729753	T	A	-1.3125	-1.3125	7.6116e-10	3.6771e-13
CLEC7A	CLEC7A_chr12:10271087	C	A	-1.4039	-1.4039	8.245e-10	0
OGN	OGN_chr9:95085365	A	G	0.643741	0.643741	1.2109e-09	9.4536e-16
CNTNAP2	CNTNAP2_chr7:145202111	T	A	0.62651	0.62651	1.3385e-09	2.8592e-12
KIR3DL1	KIR3DL1_chr19:55373362	G	T	-0.66674	-0.66674	1.4356e-09	0
OSCAR	OSCAR_chr19:54549026	T	C	0.569362	0.569362	1.6812e-09	1.2091e-13
CD6	CD6_chr11:60776209	T	C	-0.809818	-0.809818	1.787e-09	0
MMP12	MMP12_chr11:102737192	T	A	-0.689215	-0.689215	1.9938e-09	8.3342e-11
GPR37	GPR37_chr7:124119937	T	A	-0.730344	-0.730344	2.0501e-09	0
INHBC	INHBC_chr12:57807114	T	C	-0.641767	-0.641767	2.3282e-09	1.0076e-12
TMPRSS5	TMPRSS5_chr11:113587276	A	T	-0.680204	-0.680204	2.3605e-09	0
CRYGD	CRYGD_chr2:208983538	A	T	0.639207	0.639207	2.5378e-09	2.1541e-15
SERPINA4	SERPINA4_chr14:95037778	A	G	0.733999	0.733999	4.1981e-09	2.7965e-15
CPVL	CPVL_chr7:29160604	T	C	-0.808441	-0.808441	4.5034e-09	0
COL28A1	COL28A1_chr7:7541714	T	C	0.766822	0.766822	5.7276e-09	1.1406e-20
TP53I3	TP53I3_chr2:24287598	A	G	-0.693636	-0.693636	5.981e-09	9.9765e-13
CLEC6A	CLEC6A_chr12:8608226	A	T	-0.705567	-0.705567	6.0255e-09	4.4742e-14
CCL18	CCL18_chr17:34389361	G	A	0.748196	0.748196	6.5185e-09	3.0901e-11
FCN2	FCN2_chr9:137776054	A	G	-0.654882	-0.654882	6.7692e-09	0
TACSTD2	TACSTD2_chr1:59040719	C	T	-0.800353	-0.800353	7.05e-09	3.2618e-13
NUCB2	NUCB2_chr11:17131249	T	C	0.547064	0.547064	8.4308e-09	5.2406e-13
CCN2	CCN2_chr6:132292576	T	A	-0.635144	-0.635144	9.8668e-09	6.3613e-11
ITGA2	ITGA2_chr5:52270938	A	G	0.592335	0.592335	1.0277e-08	1.5615e-13
ACE	ACE_chr17:61574492	A	G	-0.632199	-0.632199	1.066e-08	1.1102e-16
ECHDC3	ECHDC3_chr10:11809368	T	C	-0.98283	-0.98283	1.0848e-08	5.0693e-12
CHI3L1	CHI3L1_chr1:203155882	G	C	-0.714141	-0.714141	1.1108e-08	6.2172e-15
CNTN2	CNTN2_chr1:205012198	T	G	1.05248	1.05248	1.139e-08	1.89e-20
CTSC	CTSC_chr11:88053979	T	C	-0.844563	-0.844563	1.2751e-08	0
LGALS9	LGALS9_chr17:25974258	C	T	-0.555306	-0.555306	1.3568e-08	1.4245e-11
TXNDC15	TXNDC15_chr5:134223593	G	A	1.03501	1.03501	1.5293e-08	1.8873e-17
FGF5	FGF5_chr4:81164723	T	C	0.628915	0.628915	1.5382e-08	9.1629e-14
CLEC12A	CLEC12A_chr12:10114620	G	C	0.710921	0.710921	1.5809e-08	4.4797e-15
OLFM4	OLFM4_chr13:53602462	A	G	-0.584888	-0.584888	1.7464e-08	2.8244e-12
WFIKKN2	WFIKKN2_chr17:48915879	G	A	0.659956	0.659956	1.9246e-08	3.4445e-13
KAZALD1	KAZALD1_chr10:102835918	G	A	-0.73713	-0.73713	2.1097e-08	2.7085e-10
AMN	AMN_chr14:103389003	C	G	0.63159	0.63159	2.1462e-08	9.697e-16
SMPDL3A	SMPDL3A_chr6:123127597	A	G	-0.894008	-0.894008	2.257e-08	0
IL10RB	IL10RB_chr21:34660980	A	G	-0.562823	-0.562823	2.2663e-08	6.7424e-13
CCL24	CCL24_chr7:75460393	A	G	1.11488	1.11488	2.2753e-08	2.879e-16
CD48	CD48_chr1:160654758	G	C	-0.884921	-0.884921	2.318e-08	4.3673e-12
TLR1	TLR1_chr4:38771368	T	C	0.679854	0.679854	2.3272e-08	1.0976e-12
CXCL6	CXCL6_chr4:74703999	T	C	0.603576	0.603576	2.4574e-08	1.58e-14
CNPY4	CNPY4_chr7:99745585	G	T	-0.941241	-0.941241	2.7053e-08	1.2727e-10
CDSN	CDSN_chr6:31048992	G	A	-0.566279	-0.566279	2.7228e-08	5.6222e-13
CSTB	CSTB_chr21:45201832	A	G	-0.61844	-0.61844	2.7237e-08	3.9746e-14
NT5E	NT5E_chr6:86087343	T	C	-0.862409	-0.862409	2.7538e-08	8.5739e-12
SFTPA2	SFTPA2_chr10:81370525	A	C	0.890649	0.890649	2.7626e-08	1.1323e-13
CD40	CD40_chr20:44746982	T	C	-0.761383	-0.761383	2.8638e-08	0
IDUA	IDUA_chr4:1003022	T	C	-0.605222	-0.605222	3.0247e-08	3.1442e-13
PRR4	PRR4_chr12:10999780	C	T	0.554163	0.554163	3.2024e-08	1.3479e-11
BTN3A2	BTN3A2_chr6:26354100	T	G	-0.941853	-0.941853	3.5736e-08	1.8541e-14
KIR2DS4	KIR2DS4_chr19:55360148	T	G	0.843538	0.843538	3.8847e-08	3.3618e-21
ASAH2	ASAH2_chr10:52014595	C	T	-0.855339	-0.855339	4.6217e-08	1.6185e-12
CPPED1	CPPED1_chr16:12883543	C	T	0.718379	0.718379	5.1061e-08	1.9655e-11
CTSE	CTSE_chr1:206328318	T	A	-0.768464	-0.768464	5.2533e-08	3.153e-14
SERPINA11	SERPINA11_chr14:94913143	A	G	-0.616154	-0.616154	5.4246e-08	2.2204e-15
FCRL6	FCRL6_chr1:159784539	A	G	-0.821304	-0.821304	6.0093e-08	6.3416e-13
PROK1	PROK1_chr1:110991893	A	G	0.755884	0.755884	6.2271e-08	1.291e-15
CPB2	CPB2_chr13:46640837	A	G	-0.649283	-0.649283	6.2788e-08	7.3697e-13
CPXM2	CPXM2_chr10:125650370	G	A	-0.485956	-0.485956	6.3814e-08	4.342e-09
LBP	LBP_chr20:36997655	T	C	-1.09645	-1.09645	6.6778e-08	3.2404e-12
LAIR2	LAIR2_chr19:55014172	T	A	-0.931638	-0.931638	7.9172e-08	1.6875e-14
COMT	COMT_chr22:19949013	C	T	0.575859	0.575859	9.3244e-08	2.7508e-12
LCN15	LCN15_chr9:139686556	A	G	-0.667509	-0.667509	9.5146e-08	6.5503e-15
KLK10	KLK10_chr19:51517191	T	C	-0.519628	-0.519629	1.1403e-07	2.421e-10
TCN1	TCN1_chr11:59623378	A	C	-0.749004	-0.749004	1.2174e-07	2.6724e-09
ARHGEF5	ARHGEF5_chr7:143871578	C	T	-0.59255	-0.592551	1.257e-07	3.055e-09
CPA4	CPA4_chr7:129933481	C	A	-0.587524	-0.587524	1.3521e-07	9.6478e-14
GASK1A	GASK1A_chr3:43126405	C	T	-0.6961	-0.6961	1.3742e-07	0
CD200R1	CD200R1_chr3:112642568	C	G	-0.530524	-0.530524	1.4436e-07	1.8125e-10
RET	RET_chr10:43362289	T	C	0.513752	0.513752	1.491e-07	2.6012e-09
PON2	PON2_chr7:95053404	T	A	-0.712467	-0.712467	1.5979e-07	1.6653e-15
CTSB	CTSB_chr8:11703657	T	C	0.542256	0.542256	1.6172e-07	5.9755e-09
BCHE	BCHE_chr3:165480100	A	G	-0.578226	-0.578226	1.727e-07	5.2367e-08
IL1RL1	IL1RL1_chr2:102926362	A	G	-0.6206	-0.6206	1.8014e-07	1.2101e-14
CST1	CST1_chr20:23728873	T	C	-0.586397	-0.586397	1.8214e-07	4.9808e-10
LPA	LPA_chr6:160997118	T	A	1.08903	1.08903	1.8868e-07	1.5658e-12
PXN	PXN_chr12:120606163	T	C	-0.704951	-0.704951	1.8896e-07	1.6542e-14
APOE	APOE_chr19:45412079	T	C	1.09515	1.09515	2.0315e-07	3.2678e-14
ENTPD5	ENTPD5_chr14:74474396	C	T	-0.955861	-0.955861	2.1734e-07	5.3224e-12
HCG22	HCG22_chr6:31022828	T	C	0.644913	0.644913	2.5691e-07	2.9053e-15
EVI5	EVI5_chr1:93094127	T	C	-0.526798	-0.526798	2.6723e-07	5.3229e-08
CFH	CFH_chr1:196821380	G	T	0.57314	0.57314	2.8878e-07	8.6626e-09
FCAR	FCAR_chr19:55389911	T	C	0.767131	0.767132	3.1179e-07	1.9381e-16
ECM1	ECM1_chr1:150267798	T	C	-0.564602	-0.564603	3.3301e-07	4.3741e-12
PTPRH	PTPRH_chr19:55699646	T	C	0.782791	0.782791	3.3449e-07	1.3078e-10
CRELD1	CRELD1_chr3:10062214	G	A	0.629524	0.629524	3.4006e-07	6.8446e-11
FUT3_FUT5	FUT3_FUT5_chr19:5841356	T	G	-0.8639	-0.863901	3.8123e-07	5.6613e-08
SBSN	SBSN_chr19:36020117	T	C	0.596841	0.596841	3.8257e-07	6.0767e-11
ANG	ANG_chr14:21167576	T	A	0.662567	0.662567	4.1202e-07	1.5501e-08
PLXNB2	PLXNB2_chr22:50722134	T	C	0.525474	0.525474	4.4053e-07	6.6489e-10
CCL14	CCL14_chr17:34310702	G	A	-1.36279	-1.36279	4.5591e-07	2.6645e-15
CLSTN3	CLSTN3_chr12:7284301	C	T	0.606372	0.606372	4.9166e-07	1.1519e-15
GIMAP7	GIMAP7_chr7:150238359	A	G	-0.683713	-0.683714	5.3383e-07	2.1616e-11
LGALS3	LGALS3_chr14:55615941	C	T	-0.626006	-0.626006	5.3439e-07	2.2204e-16
CDH23	CDH23_chr10:73484175	A	G	-0.588814	-0.588814	5.5346e-07	1.0543e-08
CRISP2	CRISP2_chr6:49725341	C	A	0.561015	0.561015	5.5858e-07	1.5909e-12
CGREF1	CGREF1_chr2:27297757	A	G	0.470673	0.470673	5.775e-07	3.0379e-08
OSMR	OSMR_chr5:38844751	G	C	-0.514002	-0.514003	6.1905e-07	7.2288e-10
VNN2	VNN2_chr6:133037306	G	T	-0.511099	-0.5111	6.3708e-07	9.83e-10
SERPINA9	SERPINA9_chr14:94903641	T	A	0.619791	0.619791	6.4993e-07	7.9023e-10
SORCS2	SORCS2_chr4:7222253	G	A	0.473719	0.47372	6.6355e-07	3.4989e-09
CXCL5	CXCL5_chr4:74857515	G	A	0.667472	0.667472	7.3948e-07	1.0437e-08
PLA2G2A	PLA2G2A_chr1:20306146	C	G	0.629068	0.629068	7.422e-07	7.4528e-12
SERPINI1	SERPINI1_chr3:167453703	A	G	-0.660417	-0.660418	8.0804e-07	1.8474e-13
MILR1	MILR1_chr17:62467162	A	G	0.789324	0.789325	8.1106e-07	1.0238e-07
EXTL1	EXTL1_chr1:26364249	C	T	0.46537	0.46537	9.6197e-07	2.7269e-07
CD8A	CD8A_chr2:87021001	A	G	0.60974	0.609741	9.9246e-07	5.2145e-09
MMP3	MMP3_chr11:102697556	T	C	-0.501042	-0.501043	1.002e-06	1.9519e-10
GNLY	GNLY_chr2:85933003	T	C	0.735292	0.735293	1.0225e-06	1.5334e-14
HAVCR1	HAVCR1_chr5:156472930	A	G	0.513348	0.513349	1.0482e-06	3.2169e-10
SERPINA12	SERPINA12_chr14:94988407	C	T	0.679266	0.679267	1.0778e-06	1.1767e-13
LY9	LY9_chr1:160799274	A	G	0.534999	0.534999	1.085e-06	1.2905e-07
CLUL1	CLUL1_chr18:590969	T	C	0.487318	0.487319	1.1028e-06	1.9606e-08
ADAM8	ADAM8_chr10:135082810	C	T	0.65406	0.65406	1.1112e-06	3.874e-07
SSC5D	SSC5D_chr19:55999142	G	C	0.49416	0.49416	1.2473e-06	9.191e-08
CCL25	CCL25_chr19:8121360	G	A	0.630395	0.630396	1.2596e-06	5.3412e-12
PBLD	PBLD_chr10:70036562	T	C	0.628339	0.62834	1.2754e-06	2.845e-13
CLEC10A	CLEC10A_chr17:6981397	G	A	0.427752	0.427753	1.6848e-06	3.3805e-07
CTSS	CTSS_chr1:150958133	T	C	0.46859	0.468591	1.8076e-06	1.1725e-08
GHR	GHR_chr5:42689540	G	A	-0.554526	-0.554527	1.951e-06	2.0095e-09
SHMT1	SHMT1_chr17:18187621	C	T	0.539439	0.53944	2.0207e-06	1.2446e-11
PDCD1LG2	PDCD1LG2_chr9:5514839	C	T	0.424449	0.42445	2.2252e-06	3.3406e-07
TGFBI	TGFBI_chr5:135389433	C	T	0.485113	0.485114	2.3206e-06	8.4848e-09
CD55	CD55_chr1:207464075	A	G	-0.446538	-0.446539	2.7581e-06	6.7395e-07
CLEC4D	CLEC4D_chr12:8692843	C	T	-0.415188	-0.415189	2.8016e-06	5.7059e-07
DDT	DDT_chr22:24314006	G	T	0.426224	0.426225	2.893e-06	6.0692e-07
GLRX	GLRX_chr5:95174568	G	A	-0.777231	-0.777233	2.9067e-06	3.6341e-09
MMP1	MMP1_chr11:102679052	A	C	0.465606	0.465608	3.1503e-06	5.7498e-09
PXDNL	PXDNL_chr8:52389012	G	A	-0.610582	-0.610583	3.2966e-06	1.067e-06
ADAM22	ADAM22_chr7:87391761	A	G	0.51382	0.513822	3.7745e-06	7.2857e-11
SMPD1	SMPD1_chr11:6415463	A	G	-0.503877	-0.503879	3.8339e-06	1.7688e-07
NAAA	NAAA_chr4:76867908	C	T	-0.581743	-0.581746	4.0905e-06	4.4202e-11
TCN2	TCN2_chr22:31022590	T	C	-0.852223	-0.852227	4.1417e-06	3.6802e-11
FCN1	FCN1_chr9:137857863	C	T	0.479719	0.47972	4.2458e-06	6.6846e-07
SELP	SELP_chr1:169562904	T	C	-0.70353	-0.703534	4.2699e-06	1.9139e-11
GIPC2	GIPC2_chr1:78585086	C	T	0.576899	0.576902	4.6084e-06	1.0623e-09
CDH15	CDH15_chr16:89199108	A	G	0.655738	0.655742	4.7039e-06	4.5757e-08
HSD17B14	HSD17B14_chr19:49339098	C	T	-0.549333	-0.549336	5.0554e-06	7.9669e-08
IGFBP3	IGFBP3_chr7:46008110	A	G	0.431272	0.431274	5.4615e-06	2.862e-07
LRG1	LRG1_chr19:4548015	A	G	-0.502739	-0.502742	5.5161e-06	1.2481e-10
NPHS1	NPHS1_chr19:36339247	T	C	-0.847848	-0.847852	5.9388e-06	9.9218e-07
CDA	CDA_chr1:20915701	C	A	-0.598703	-0.598708	6.5005e-06	1.8127e-12
IL1R2	IL1R2_chr2:102616154	G	T	-0.496345	-0.496349	6.5145e-06	8.4205e-10
CTRB1	CTRB1_chr16:75255217	A	G	-0.413297	-0.413297	6.8729e-06	5.3933e-06
SLAMF8	SLAMF8_chr1:159799910	A	G	-0.76058	-0.760586	7.7357e-06	7.2339e-08
CDHR5	CDHR5_chr11:620927	A	C	-0.555585	-0.555589	7.7424e-06	7.662e-07
SPINK8	SPINK8_chr3:48331751	T	A	-0.448714	-0.448715	7.9912e-06	5.1407e-06
SERPINA3	SERPINA3_chr14:95094014	C	G	-0.552793	-0.552798	8.0659e-06	6.3292e-08
FCRLB	FCRLB_chr1:161716942	G	A	1.01204	1.01205	8.2691e-06	4.689e-09
KLRD1	KLRD1_chr12:10466969	C	T	0.47502	0.475025	9.2633e-06	3.4946e-09
ADA	ADA_chr20:43233080	C	A	0.838392	0.8384	1.0472e-05	1.4843e-06
NPTXR	NPTXR_chr22:39240134	T	C	0.473005	0.473007	1.0723e-05	4.3962e-06
RNASE10	RNASE10_chr14:20971407	G	C	-0.387872	0.61886	1.1197e-05	2.3111e-13
NRP1	NRP1_chr10:33477430	C	G	-0.411333	-0.411338	1.1709e-05	3.1822e-07
WFDC12	WFDC12_chr20:43888216	G	C	-0.439364	-0.439369	1.1899e-05	1.7526e-06
VWC2	VWC2_chr7:49818127	A	G	-0.4513	-0.451307	1.3261e-05	2.9072e-08
OXT	OXT_chr20:3049720	C	G	-0.377633	-0.377635	1.3688e-05	6.2095e-06
CXCL1	CXCL1_chr4:74751028	T	A	0.469217	0.469224	1.3717e-05	8.2366e-07
PON3	PON3_chr7:94955528	T	C	-0.380022	-0.380025	1.5038e-05	4.4274e-06
CPXM1	CPXM1_chr20:2773790	C	G	-0.654955	-0.654966	1.5062e-05	4.0749e-07
HPGDS	HPGDS_chr4:95255278	G	A	-0.394364	-0.394368	1.5235e-05	4.1021e-06
CD38	CD38_chr4:15776861	C	T	-0.452494	-0.452499	1.608e-05	5.055e-06
BPIFB2	BPIFB2_chr20:31577838	T	A	0.418786	0.418789	1.6807e-05	7.2502e-06
THTPA	THTPA_chr14:24020127	C	A	-0.973023	-0.973045	1.695e-05	4.9192e-12
HSPB1	HSPB1_chr7:75930759	G	C	-0.493165	-0.493175	1.7048e-05	1.4573e-07
LRP11	LRP11_chr6:149978769	C	T	0.432742	0.43275	1.7602e-05	3.6091e-07
LYPD8	LYPD8_chr1:249087481	A	G	0.759133	0.759149	1.8205e-05	3.1198e-08
PAM	PAM_chr5:102583868	G	C	-0.461989	-0.462	1.9445e-05	3.6351e-08
THOP1	THOP1_chr19:2814181	T	C	0.40944	0.409445	1.9446e-05	6.5747e-06
GCNT1	GCNT1_chr9:79121384	A	G	-0.466965	-0.466975	2.0281e-05	2.577e-07
ICAM1	ICAM1_chr19:10393234	G	A	0.523038	0.523051	2.057e-05	3.026e-11
C7	C7_chr5:41267562	C	T	0.411509	0.411514	2.2136e-05	8.6877e-06
IL31RA	IL31RA_chr5:55205595	T	C	-0.496051	-0.496063	2.2508e-05	1.0105e-07
CRTAC1	CRTAC1_chr10:99625319	T	C	-0.589	-0.589016	2.3408e-05	1.1296e-07
BTN2A1	BTN2A1_chr6:26336572	A	G	0.717166	0.717168	2.4765e-05	1.9872e-05
TFRC	TFRC_chr3:195831098	A	C	0.379463	0.37947	2.4799e-05	6.2268e-06
MSLN	MSLN_chr16:810593	A	C	0.604141	0.60416	2.5254e-05	2.693e-09
PSAP	PSAP_chr10:73678883	T	C	-0.465921	-0.465935	2.7216e-05	3.3083e-07
FCGR3B	FCGR3B_chr1:161659845	T	C	-0.545948	-0.545967	2.8103e-05	1.813e-08
LY6D	LY6D_chr8:143881670	G	A	-0.441247	-0.441262	2.9407e-05	1.3572e-07
BTC	BTC_chr4:75717803	C	A	-0.532333	-0.532348	2.9885e-05	3.2381e-06
SPINK6	SPINK6_chr5:147560454	T	C	-0.321736	0.491224	3.0993e-05	3e-08
CTSD	CTSD_chr11:1783757	G	A	-0.614725	-0.614728	3.1154e-05	2.3181e-05
TNFSF12	TNFSF12_chr17:7452752	A	G	0.572829	0.572852	3.1305e-05	5.5667e-11
ALDH3A1	ALDH3A1_chr17:19644226	G	C	0.501946	0.50197	3.7493e-05	3.5804e-10
IFNAR1	IFNAR1_chr21:34719735	T	C	0.435944	0.435958	3.7578e-05	5.507e-06
HMCN2	HMCN2_chr9:133042138	G	A	-0.508182	-0.508205	4.0768e-05	9.2956e-07
ADAM23	ADAM23_chr2:207413625	A	G	0.43019	0.430201	4.2109e-05	1.4254e-05
SPINK1	SPINK1_chr5:147189634	C	T	0.410802	0.410821	4.3969e-05	1.2589e-06
SAT2	SAT2_chr17:7529902	A	G	-0.894283	-0.894331	4.4679e-05	2.5675e-07
C1RL	C1RL_chr12:7258451	G	T	0.369257	0.369269	4.5691e-05	1.1104e-05
SPINK5	SPINK5_chr5:147518608	C	G	-0.37222	-0.372235	5.0465e-05	9.7421e-06
CD101	CD101_chr1:117544331	C	A	-0.97082	-0.970885	5.1409e-05	7.9642e-10
LILRB1	LILRB1_chr19:54793239	A	G	-0.606412	-0.606452	5.4652e-05	2.6539e-07
SSC4D	SSC4D_chr7:76037410	T	C	0.77228	0.772317	5.5348e-05	9.9884e-06
FNDC1	FNDC1_chr6:159947566	T	C	-0.469809	-0.469839	5.6747e-05	9.9826e-07
DPP7	DPP7_chr9:140004229	C	G	-0.550507	-0.550546	5.7015e-05	2.1954e-08
PRTG	PRTG_chr15:56003705	A	G	-0.482144	-0.48218	6.0314e-05	6.682e-08
SCN4B	SCN4B_chr11:118012310	A	G	-0.561992	-0.562036	6.0345e-05	8.0709e-10
MARCO	MARCO_chr2:119728472	T	C	-0.500552	-0.500572	6.3821e-05	2.0272e-05
CD274	CD274_chr9:5463243	A	G	-0.396973	-0.396991	6.5648e-05	1.7771e-05
CD226	CD226_chr18:67548627	G	A	-0.436999	-0.437033	6.5789e-05	2.674e-07
ULBP2	ULBP2_chr6:150303566	A	G	-0.77759	-0.777646	6.8329e-05	5.04e-06
KLRK1	KLRK1_chr12:10545597	A	T	0.44468	0.444717	7.014e-05	4.2329e-07
SIGLEC10	SIGLEC10_chr19:51917470	A	G	-0.52741	-0.527418	7.4293e-05	5.2911e-05
ENO3	ENO3_chr17:4856376	A	G	0.514814	0.514863	7.6178e-05	1.0371e-08
CLPS	CLPS_chr6:35753227	T	C	-0.451017	-0.451061	7.9566e-05	7.645e-08
SELL	SELL_chr1:169665551	T	G	-0.419673	-0.419704	8.0234e-05	9.6248e-06
BCAT1	BCAT1_chr12:24967033	G	A	-0.484411	-0.48446	8.3755e-05	1.8551e-07
CD207	CD207_chr2:71058835	G	A	-0.382433	-0.382469	8.4684e-05	1.9101e-06
CDH6	CDH6_chr5:31123473	C	T	0.77157	0.7716	8.6434e-05	4.3534e-05
GGACT	GGACT_chr13:101189131	T	C	0.341665	0.341678	9.1046e-05	4.4767e-05
SLAMF7	SLAMF7_chr1:160715819	G	A	-0.51104	-0.5111	9.1327e-05	6.5519e-09
PENK	PENK_chr8:57428022	C	T	-0.315415	0.463364	9.6575e-05	3.7262e-06
MYOC	MYOC_chr1:171625677	T	G	0.601432	0.601442	0.00010494	7.9305e-05
CD80	CD80_chr3:119297389	G	A	0.66743	0.667526	0.00010839	3.1508e-09
ANGPTL4	ANGPTL4_chr19:8451937	A	G	0.342261	0.342275	0.00010998	5.9747e-05
IL12RB1	IL12RB1_chr19:18197635	A	G	-0.652588	-0.652686	0.00011193	1.7034e-10
PGLYRP4	PGLYRP4_chr1:153276067	G	A	0.758137	0.758148	0.0001124	9.0189e-05
CYB5R2	CYB5R2_chr11:7694464	A	G	-0.366647	-0.366689	0.00011335	8.8923e-06
FBN2	FBN2_chr5:127874149	C	G	0.689953	0.689975	0.00011481	7.5237e-05
F7	F7_chr13:113770876	A	G	-0.637609	-0.637703	0.00011848	5.2151e-07
ITGBL1	ITGBL1_chr13:101986692	T	G	-0.526428	-0.526504	0.00012763	3.6817e-06
GGT1	GGT1_chr22:24994296	C	T	0.352214	0.352231	0.00013298	7.3881e-05
FGL1	FGL1_chr8:17759756	C	T	-0.434749	-0.434822	0.00013542	3.4728e-07
CD300C	CD300C_chr17:72499943	G	A	0.615859	0.615906	0.00013593	5.7392e-05
CD164	CD164_chr6:109705431	A	C	-0.366605	-0.366622	0.00013912	8.011e-05
SCARF2	SCARF2_chr22:20764595	T	G	-0.375372	-0.375387	0.00014734	9.2792e-05
IL5RA	IL5RA_chr3:3153339	G	A	-0.353007	-0.353029	0.00015096	7.4199e-05
NCR3LG1	NCR3LG1_chr11:17385224	C	A	-0.342921	-0.342943	0.00015554	7.7308e-05
ACHE	ACHE_chr7:100505792	G	A	0.397938	0.398008	0.00015902	4.8507e-06
GALNT10	GALNT10_chr5:153573938	T	C	0.476628	0.476728	0.00016152	3.1627e-09
IGF2R	IGF2R_chr6:160494521	T	C	0.490319	0.490338	0.00016658	0.00011424
SIGLEC9	SIGLEC9_chr19:51630482	C	A	0.397716	0.397794	0.00016829	2.6447e-06
ATRAID	ATRAID_chr2:27410735	G	A	0.784967	0.78508	0.00017212	3.9888e-05
TPSD1	TPSD1_chr16:1295828	A	G	0.431984	0.432037	0.00017655	5.0181e-05
FAM3B	FAM3B_chr21:42689637	T	G	0.615722	0.615861	0.00017789	8.0797e-07
CPQ	CPQ_chr8:98012000	G	T	-0.4635	-0.463516	0.00018789	0.00013666
BOLA1	BOLA1_chr1:149771869	A	G	-0.608371	-0.608506	0.00019059	5.9925e-06
ICOSLG	ICOSLG_chr21:45655658	A	G	0.595792	0.595947	0.00019144	8.0612e-12
MELTF	MELTF_chr3:196734973	A	G	0.591094	0.591247	0.00020173	5.1776e-07
STX7	STX7_chr6:132834518	T	C	-0.394487	-0.394581	0.00020344	3.9433e-06
IDO1	IDO1_chr8:39781444	T	C	0.391832	0.391923	0.00020763	8.0286e-06
SPAG1	SPAG1_chr8:101230263	G	A	-0.479714	-0.479847	0.00021216	3.0012e-08
GRP	GRP_chr18:56881633	A	C	0.492076	0.492126	0.0002195	0.00010417
LAYN	LAYN_chr11:111440425	G	C	-0.442126	-0.442249	0.000222	5.9037e-07
CCL23	CCL23_chr17:34326215	A	C	-0.490562	-0.490609	0.00023424	0.00012204
TSPAN8	TSPAN8_chr12:71524291	A	G	0.395526	0.395634	0.00023616	6.461e-06
LAIR1	LAIR1_chr19:54855568	A	C	-0.499133	-0.49925	0.00023803	2.858e-05
CPA2	CPA2_chr7:129891861	A	G	-0.417895	-0.418	0.00024101	1.8036e-05
FGFBP2	FGFBP2_chr4:15957763	G	A	0.60421	0.604409	0.00024454	3.6939e-09
DPP10	DPP10_chr2:115937924	T	G	0.291454	-0.408428	0.00024718	4.8068e-05
COCH	COCH_chr14:31281620	A	C	0.334609	0.334653	0.00024831	9.5317e-05
GALNT3	GALNT3_chr2:166902103	A	T	-0.360609	-0.360651	0.00024852	0.00011232
DUSP13	DUSP13_chr10:76847993	C	G	-0.375852	-0.375964	0.00024956	4.8441e-06
STAB2	STAB2_chr12:104034048	G	A	0.669026	0.669045	0.00025803	0.00021183
BPIFB1	BPIFB1_chr20:31688241	T	C	0.360127	0.360158	0.00025891	0.00014568
NINJ1	NINJ1_chr9:95890162	C	T	-0.370293	-0.370384	0.00026683	3.6104e-05
GGH	GGH_chr8:63885701	A	G	0.60376	0.603769	0.00027271	0.00024239
AGR2	AGR2_chr7:17714261	C	G	0.357356	0.357375	0.00027659	0.00019996
VWA1	VWA1_chr1:1239180	A	G	0.592565	0.592724	0.00028898	4.7305e-05
PCDHB15	PCDHB15_chr5:140621948	A	G	0.45347	0.453648	0.0002976	4.7878e-08
PYDC1	PYDC1_chr16:31255784	G	C	-0.399652	-0.399781	0.00031075	2.5265e-05
AHSG	AHSG_chr3:186342060	C	T	-0.622695	-0.622965	0.00031154	1.7417e-12
SCARF1	SCARF1_chr17:1549986	G	A	0.721175	0.721457	0.00031196	4.7075e-06
CRELD2	CRELD2_chr22:50321921	C	G	0.732221	0.732536	0.00031616	1.0751e-08
GSTA1	GSTA1_chr6:52656169	T	G	-0.374646	-0.374786	0.00031748	5.9241e-06
SAMD9L	SAMD9L_chr7:92777091	C	A	-0.718746	-0.718905	0.00032468	0.0001152
AMY2A	AMY2A_chr1:104081820	T	C	-0.464568	-0.464577	0.00033353	0.00029432
TNFRSF10A	TNFRSF10A_chr8:23082971	G	T	0.436511	0.436706	0.00033592	2.7283e-08
PSAPL1	PSAPL1_chr4:7432385	T	C	0.53935	0.539591	0.00034499	8.6387e-07
CASP7	CASP7_chr10:115488331	A	G	-0.443934	-0.444129	0.00035441	3.3322e-06
CEACAM16	CEACAM16_chr19:45230752	T	A	0.333225	0.333309	0.00036228	0.00010413
CFHR4	CFHR4_chr1:196887457	A	G	-0.895103	-0.895584	0.00037445	4.3943e-13
FCRL1	FCRL1_chr1:157778634	C	T	0.343344	0.343377	0.00039002	0.00025879
AGRN	AGRN_chr1:962210	G	A	-0.452895	-0.453134	0.00039656	9.9402e-08
ASPSCR1	ASPSCR1_chr17:79954544	T	A	0.34988	0.350014	0.00040309	4.6394e-05
DLK1	DLK1_chr14:101185073	T	A	-0.668277	-0.668599	0.0004062	1.913e-05
GFRAL	GFRAL_chr6:55535375	T	A	0.425511	0.425573	0.00041181	0.00023016
RELT	RELT_chr11:73090265	G	A	0.565191	0.565506	0.00042431	1.0722e-06
EPHB6	EPHB6_chr7:142552547	G	A	-0.399531	-0.399748	0.00042836	2.7615e-06
CA4	CA4_chr17:58244021	G	T	-0.755498	-0.755786	0.00043106	9.864e-05
LTBP3	LTBP3_chr11:65319986	T	C	0.746065	0.746427	0.00043599	3.959e-05
PZP	PZP_chr12:9395920	G	A	-0.492412	-0.492707	0.00044235	2.7381e-09
CFB	CFB_chr6:31887259	A	G	-0.717331	-0.717368	0.00044536	0.00036535
SLURP1	SLURP1_chr8:143903181	A	G	-0.447058	-0.447325	0.00044671	1.5887e-07
TNFRSF10B	TNFRSF10B_chr8:22875909	G	A	0.359232	0.359343	0.00045668	0.00013738
NAGK	NAGK_chr2:71297982	T	C	-0.385209	-0.385412	0.00045799	1.504e-05
SUSD4	SUSD4_chr1:223439518	C	T	-0.421177	-0.421443	0.00047658	2.1714e-07
NCAM1	NCAM1_chr11:112851068	G	C	-0.341892	-0.342033	0.00048641	9.0309e-05
PALM2	PALM2_chr9:112544702	A	T	0.36724	0.367302	0.00048839	0.00027652
CLEC1A	CLEC1A_chr12:10230460	C	T	0.390955	0.391156	0.00051935	6.2986e-05
SCGB1A1	SCGB1A1_chr11:62186542	A	G	-0.336078	-0.336129	0.00052087	0.00032876
QDPR	QDPR_chr4:17517242	T	C	-0.421631	-0.421904	0.00053529	1.3254e-05
QSOX1	QSOX1_chr1:180163390	G	A	-0.677034	-0.677522	0.00059318	2.4977e-05
KLK13	KLK13_chr19:51533417	G	C	-0.365255	-0.365474	0.00060779	6.6306e-05
TNFSF13	TNFSF13_chr17:7462969	A	G	0.42956	0.429833	0.00061352	6.5812e-05
FCAMR	FCAMR_chr1:207118228	T	C	0.391188	0.391388	0.00062012	0.00012813
IL12A_IL12B	IL12A_IL12B_chr5:158773117	G	A	-0.438726	-0.439094	0.00063494	1.4785e-06
NPTX1	NPTX1_chr17:78464928	C	T	0.592639	0.592707	0.00065229	0.00049493
FCRL5	FCRL5_chr1:157515358	G	A	-0.447926	-0.448251	0.00066031	5.9306e-05
PPCDC	PPCDC_chr15:75361650	C	T	0.473111	0.47351	0.00067878	1.4953e-05
MERTK	MERTK_chr2:112770798	T	C	0.350314	0.350573	0.00068048	4.3931e-05
IL12B	IL12B_chr5:158773117	G	A	-0.485121	-0.485577	0.00068762	6.3431e-08
CRISP3	CRISP3_chr6:49763665	G	T	-0.65022	-0.65085	0.00069468	1.6814e-08
DDR1	DDR1_chr6:30800068	A	G	-0.344271	-0.344506	0.00070544	8.707e-05
CR1	CR1_chr1:207784968	A	G	0.536615	0.537144	0.00071369	1.6291e-08
CD300E	CD300E_chr17:72570776	A	G	0.35602	0.356123	0.00072915	0.00038456
SNX15	SNX15_chr11:64799891	C	T	-0.87579	-0.876706	0.00075627	6.8419e-08
GAS6	GAS6_chr13:114551993	C	T	-0.315327	-0.315371	0.00089732	0.00068933
KLKB1	KLKB1_chr4:187137482	A	G	-0.31429	-0.314362	0.00090757	0.00060368
LYZL2	LYZL2_chr10:30895478	G	A	0.416764	0.417281	0.00090845	2.9142e-07
AOC3	AOC3_chr17:41004637	A	G	-0.640658	-0.641411	0.00092175	2.5287e-05
ASAH1	ASAH1_chr8:17924849	T	C	-0.394471	-0.394934	0.00092751	1.3908e-05
C1S	C1S_chr12:7172084	T	A	-0.456796	-0.456889	0.0010107	0.00073204
RRM2	RRM2_chr2:10262920	T	G	-0.451211	-0.451818	0.0010183	1.0129e-05
VSNL1	VSNL1_chr2:17811378	A	C	0.327141	0.327189	0.0010509	0.00083198
IGFBPL1	IGFBPL1_chr9:38443758	A	G	0.377676	0.378138	0.0010754	7.9241e-05
ADAMTSL5	ADAMTSL5_chr19:1505874	C	T	0.326039	0.326439	0.0011392	8.8682e-05
CNTN3	CNTN3_chr3:74595819	G	A	0.574222	0.574461	0.0011819	0.00073313
DUSP29	DUSP29_chr10:76960310	G	A	-0.295767	-0.295884	0.0011949	0.00071633
C1QA	C1QA_chr1:22919904	T	C	-0.400266	-0.400848	0.0012302	7.4611e-05
FCRL2	FCRL2_chr1:157799708	T	C	0.72046	0.721776	0.0012605	3.3868e-10
EPS8L2	EPS8L2_chr11:711970	A	G	-0.448495	-0.44902	0.0013215	0.00031107
PTPRB	PTPRB_chr12:70977108	A	G	0.410742	0.411525	0.0013784	9.161e-07
CMIP	CMIP_chr16:82422015	T	G	-0.555163	-0.55564	0.0014641	0.00064578
CD177	CD177_chr19:43532004	C	T	0.601827	0.603091	0.0014703	2.0572e-08
PCDH12	PCDH12_chr5:141330544	G	A	-0.310106	-0.310156	0.001477	0.0012256
CELSR2	CELSR2_chr1:109817192	G	A	0.356989	0.357068	0.0014936	0.0011655
PDGFRA	PDGFRA_chr4:55143321	T	C	-0.513945	-0.514064	0.0015318	0.0012095
ENDOU	ENDOU_chr12:48047659	T	C	0.351878	0.352306	0.0015428	0.00039792
AGT	AGT_chr1:230847556	A	C	0.549331	0.550565	0.0015759	8.325e-08
GGT5	GGT5_chr22:24642696	T	C	0.360505	0.360524	0.0015823	0.0014752
HRG	HRG_chr3:186390627	T	C	0.357248	0.357933	0.0015877	5.7808e-05
ASRGL1	ASRGL1_chr11:62165280	G	A	-0.448182	-0.448423	0.0016325	0.0010262
MATN3	MATN3_chr2:20207619	G	A	0.503747	0.504923	0.0016391	4.9128e-09
CRH	CRH_chr8:67334099	C	A	-0.496933	-0.496953	0.001649	0.0015491
TNC	TNC_chr9:117921407	G	A	0.311032	0.311463	0.0016597	0.0003557
MEGF9	MEGF9_chr9:123489964	C	T	-0.43333	-0.434358	0.0017285	7.2998e-06
EGFLAM	EGFLAM_chr5:38351047	T	G	-0.361424	-0.361517	0.0017822	0.0013957
IDO1	IDO1_chr8:39781444	T	C	0.343306	0.344018	0.0018682	0.00016579
FURIN	FURIN_chr15:91392256	A	G	0.302459	0.302548	0.0018843	0.0014579
IDO1	IDO1_chr8:39781444	T	C	0.34797	0.34876	0.0019218	0.00011577
ORM1	ORM1_chr9:117088064	A	T	0.57506	0.575746	0.0019667	0.00086433
EDDM3B	EDDM3B_chr14:21238318	G	A	0.321353	0.321401	0.0019962	0.0017439
NT-proBNP	NT-proBNP_chr1:11915467	C	T	0.346204	0.347102	0.0019981	2.9077e-05
CHL1	CHL1_chr3:239798	C	G	0.447497	0.447566	0.0019993	0.0017249
TBC1D17	TBC1D17_chr19:50396263	C	T	0.324292	0.324774	0.002079	0.00066345
TDRKH	TDRKH_chr1:151776214	G	A	0.382888	0.384015	0.0021037	2.2197e-06
IDO1	IDO1_chr8:39781444	T	C	0.334684	0.335463	0.0022276	0.00027511
CCL27	CCL27_chr9:34571435	C	T	-0.634488	-0.635617	0.0022306	0.00074329
DRAXIN	DRAXIN_chr1:11748631	T	A	0.377989	0.378067	0.0022719	0.0019302
CD2AP	CD2AP_chr6:47595155	A	T	0.341771	0.342565	0.0022797	0.0002905
MAP4K5	MAP4K5_chr14:50941644	C	G	-0.682446	-0.682787	0.002297	0.0017114
CCL17	CCL17_chr16:57423459	T	C	0.605855	0.606199	0.0023684	0.0017165
KIAA0319	KIAA0319_chr6:24628472	G	A	-0.342147	-0.34296	0.0024053	0.0003593
CRHBP	CRHBP_chr5:76163813	A	G	0.464448	0.466206	0.0026235	1.825e-09
ADAM15	ADAM15_chr1:155033308	A	G	0.727886	0.730951	0.0028216	4.4394e-12
LPO	LPO_chr17:56321271	A	G	-0.350386	-0.350689	0.0028631	0.0018269
NAGPA	NAGPA_chr16:5040250	A	G	-0.573542	-0.573867	0.002915	0.0022153
EDAR	EDAR_chr2:109590957	A	G	-0.449367	-0.451312	0.0030986	2.8386e-05
SHBG	SHBG_chr17:7485583	T	C	-0.392778	-0.393036	0.003192	0.0023299
REG1B	REG1B_chr2:79323888	A	G	-0.28737	-0.287454	0.0031925	0.0027431
PIK3IP1	PIK3IP1_chr22:31542569	G	A	-0.431625	-0.431843	0.0032166	0.0025207
TRIM5	TRIM5_chr11:5690544	T	A	-0.46984	-0.470024	0.0032644	0.0026697
QPCT	QPCT_chr2:37461473	A	G	-0.292996	-0.293614	0.0034405	0.0012985
ALDH2	ALDH2_chr12:111335752	G	C	-0.314882	-0.315122	0.003533	0.0025512
COL18A1	COL18A1_chr21:46931109	A	G	0.516981	0.517026	0.0036179	0.0034055
THBS2	THBS2_chr6:169624701	A	C	0.537402	0.538794	0.0038868	0.0016229
GNPDA2	GNPDA2_chr4:44737591	T	C	-0.326676	-0.32825	0.0040496	0.00027191
FRZB	FRZB_chr2:183702964	A	G	0.518078	0.519909	0.0040753	0.0012069
SIGLEC8	SIGLEC8_chr19:51964566	T	A	-0.642267	-0.645975	0.004118	6.6449e-05
B4GAT1	B4GAT1_chr11:66117111	T	C	-0.353701	-0.355196	0.0042268	0.00075776
KLK15	KLK15_chr19:51352677	A	G	0.551641	0.554382	0.0042629	0.00057129
NPTX2	NPTX2_chr7:98259656	G	C	-0.424298	-0.4268	0.0042863	8.93e-05
PAXX	PAXX_chr9:139854099	A	G	0.315539	0.316544	0.0042886	0.0013251
DDX58	DDX58_chr9:32455262	C	T	0.297405	0.297608	0.0043359	0.00338
PAMR1	PAMR1_chr11:35775330	A	G	-0.497369	-0.497385	0.0044566	0.0043609
ITGB6	ITGB6_chr2:160937220	G	T	0.290699	0.290875	0.0044784	0.0036126
GAS2	GAS2_chr11:22692048	G	T	-0.289552	-0.289649	0.0044948	0.0039538
MEGF11	MEGF11_chr15:66537245	C	T	0.302892	0.303911	0.004645	0.0014512
RNASE4	RNASE4_chr14:21146584	T	C	-0.350708	-0.351334	0.0047538	0.0027978
UBXN1	UBXN1_chr11:62948985	G	T	0.307617	0.307632	0.0047581	0.0046466
MCFD2	MCFD2_chr2:47175116	G	A	0.321152	0.322302	0.004912	0.001597
LHPP	LHPP_chr10:126170202	A	G	0.390287	0.39202	0.0049187	0.0012331
CCN3	CCN3_chr8:120393002	C	A	-0.323114	-0.324245	0.00501	0.0017122
PGF	PGF_chr14:75446171	C	A	0.296579	0.297717	0.0051145	0.0015247
CFHR5	CFHR5_chr1:196659753	C	T	0.244582	-0.341347	0.0053771	0.0032773
IRAG2	IRAG2_chr12:25223991	T	A	-0.401266	-0.40144	0.0053932	0.0046854
AMY2B	AMY2B_chr1:104036029	C	T	0.523133	0.523355	0.0056924	0.0049936
WFDC1	WFDC1_chr16:83446304	G	A	0.361938	0.362914	0.0056988	0.0030071
TNFRSF13C	TNFRSF13C_chr22:42291856	A	G	-0.494655	-0.494659	0.0057714	0.0057476
ODAM	ODAM_chr4:71190011	T	C	-0.605617	-0.605956	0.0058493	0.0050223
SDK2	SDK2_chr17:71547457	G	A	-0.321986	-0.324552	0.0058515	8.932e-05
CES1	CES1_chr16:55801069	C	T	-0.909825	-0.917833	0.0058689	1.7491e-07
SCARA5	SCARA5_chr8:27854516	A	G	-0.328295	-0.329541	0.0059851	0.0023604
ATRN	ATRN_chr20:3459976	C	G	-0.814861	-0.822204	0.0060163	2.0055e-07
IGFBP7	IGFBP7_chr4:57941160	C	T	0.384226	0.387394	0.0060841	0.00025093
ST6GAL1	ST6GAL1_chr3:186739677	A	G	-0.289783	-0.291081	0.0060847	0.0019231
AMY1A_AMY1B_AMY1C	AMY1A_AMY1B_AMY1C_chr1:104364878	A	G	0.341214	0.342172	0.0061488	0.0032882
CD4	CD4_chr12:6896546	G	A	-0.291093	-0.291512	0.006198	0.0044111
RNASE6	RNASE6_chr14:21250880	T	C	-0.314327	-0.31574	0.0064146	0.002268
MANEAL	MANEAL_chr1:37782183	C	T	-0.281716	-0.28277	0.006594	0.0028325
POSTN	POSTN_chr13:38099091	A	G	0.293357	0.295158	0.0068762	0.0015171
NPPB	NPPB_chr1:11915467	C	T	0.305405	0.30797	0.0069973	0.00047321
CCL28	CCL28_chr5:43219824	C	T	-0.375877	-0.378174	0.007087	0.0020356
OPTC	OPTC_chr1:203461414	A	G	0.280741	0.281068	0.0071812	0.0056077
FCER2	FCER2_chr19:7759569	C	T	-0.271169	-0.272063	0.0072251	0.0036735
FAS	FAS_chr10:90768965	G	A	-0.272244	-0.272497	0.0074562	0.0061398
FGFBP3	FGFBP3_chr10:93673004	A	G	-0.306449	-0.306947	0.0075026	0.0054724
DDAH1	DDAH1_chr1:85809065	C	T	-0.285244	-0.285418	0.0075753	0.0066299
GSTA3	GSTA3_chr6:52613697	G	A	-0.287668	-0.2897	0.0075868	0.001524
GLO1	GLO1_chr6:38650628	G	T	-0.341781	-0.345555	0.0076578	5.1949e-05
ENPP6	ENPP6_chr4:185124305	A	G	-0.277022	-0.277284	0.0077269	0.0063901
GDF15	GDF15_chr19:18495510	T	A	0.528026	0.533206	0.0078268	0.00086215
KLK1	KLK1_chr19:51323501	A	G	0.285738	0.286192	0.0078755	0.0058651
PYY	PYY_chr17:42032317	C	T	-0.292898	-0.293758	0.0080463	0.0047964
REG3G	REG3G_chr2:79229999	T	C	0.357781	0.361363	0.0080863	0.00071918
PLCB2	PLCB2_chr15:40589830	G	A	-0.258111	-0.258393	0.008176	0.0066689
SUSD5	SUSD5_chr3:33245859	G	C	0.360368	0.364745	0.0082964	8.258e-05
M6PR	M6PR_chr12:9086683	A	T	-0.37518	-0.377792	0.0083129	0.0024943
NECTIN4	NECTIN4_chr1:161049509	T	G	-0.51619	-0.522397	0.0083537	0.00019216
MIA	MIA_chr19:41208128	C	T	0.541042	0.548048	0.0085044	2.3046e-06
INHBB	INHBB_chr2:121306440	A	G	0.315456	0.319106	0.0086014	0.0002998
PCSK9	PCSK9_chr1:55520408	G	C	-0.2797	-0.280964	0.008665	0.0041128
CD5L	CD5L_chr1:157787253	A	T	0.306987	0.310163	0.00874	0.00081012
MITD1	MITD1_chr2:99788582	A	G	0.276516	0.277243	0.0088014	0.0057379
MINK1	MINK1_chr17:3800995	C	T	-0.281636	-0.281913	0.0089517	0.0075211
PDE5A	PDE5A_chr4:120587781	T	C	0.281141	0.281474	0.0095547	0.0078941
NELL2	NELL2_chr12:45397973	T	C	0.27591	0.277764	0.0095648	0.0033548
TNFRSF11A	TNFRSF11A_chr18:60023106	T	C	-0.596247	-0.60525	0.0098012	5.3355e-08
ROR1	ROR1_chr1:64624403	G	A	-0.297186	-0.29931	0.0098251	0.0034324
EDN1	EDN1_chr6:12295987	T	C	-0.272893	-0.274078	0.01024	0.005649
NFASC	NFASC_chr1:204945316	C	T	0.393819	0.395652	0.010655	0.006225
RSPO1	RSPO1_chr1:37988253	A	G	-0.477241	-0.484128	0.011083	0.0011294
NUMB	NUMB_chr14:73915991	G	A	-0.525939	-0.528156	0.011216	0.0072627
HGFAC	HGFAC_chr4:3451109	A	G	0.527107	0.534766	0.011361	0.0013947
PPP2R5A	PPP2R5A_chr1:212786250	C	G	0.468072	0.471027	0.011692	0.0062561
SCPEP1	SCPEP1_chr17:55082832	G	T	-0.245051	0.348179	0.011803	0.0072241
C2	C2_chr6:31393244	A	G	-0.477525	-0.478111	0.011951	0.010201
AGXT	AGXT_chr2:241793545	A	G	-0.291187	-0.293953	0.012065	0.0038214
GALNT5	GALNT5_chr2:158109405	C	A	-0.568696	-0.579363	0.012114	4.2113e-05
TPP1	TPP1_chr11:6655888	A	G	0.26701	0.267581	0.01251	0.0097594
SIGLEC6	SIGLEC6_chr19:52033158	T	C	0.506142	0.515911	0.012706	0.00019971
MEP1A	MEP1A_chr6:46760212	C	T	-0.266119	-0.267354	0.012996	0.0079759
CLEC4M	CLEC4M_chr19:7792199	T	C	-0.345518	-0.35149	0.013219	0.0010839
CEP112	CEP112_chr17:64124399	T	C	-0.273011	-0.275782	0.01337	0.0043159
APPL2	APPL2_chr12:105490149	G	C	0.334296	0.33447	0.013562	0.012593
F2R	F2R_chr5:76059301	C	T	-0.307002	-0.312389	0.013563	0.00086872
ESYT2	ESYT2_chr7:158589472	G	A	0.446148	0.451537	0.013581	0.0045643
GPR15L	GPR15L_chr10:85918938	G	T	0.262237	0.262933	0.01399	0.010679
CCL3	CCL3_chr17:34478866	C	T	-0.414059	-0.414151	0.014334	0.013791
NRN1	NRN1_chr6:6093449	T	C	-0.289219	-0.29263	0.014525	0.004383
DPT	DPT_chr1:168908721	A	G	-0.356996	-0.365472	0.015213	4.5531e-05
DENND2B	DENND2B_chr11:8332851	C	G	0.259091	0.259864	0.015526	0.011862
VIT	VIT_chr2:36926371	C	T	0.307567	0.314327	0.01575	0.00054169
DBI	DBI_chr2:120130198	C	G	-0.40991	-0.419931	0.015873	0.000278
PITHD1	PITHD1_chr1:24673866	A	G	-0.260692	-0.261847	0.016353	0.011292
LRRC25	LRRC25_chr19:18513594	C	T	-0.255043	-0.257345	0.016425	0.0076668
PLTP	PLTP_chr20:44961719	C	A	-0.380024	-0.381764	0.016554	0.011689
RTN4R	RTN4R_chr22:20235200	G	A	0.252981	0.253439	0.016915	0.014419
TXNL1	TXNL1_chr18:53724666	G	C	-0.473239	-0.485079	0.016946	0.00074643
ROBO2	ROBO2_chr3:78443239	G	A	0.263589	0.264294	0.017055	0.013599
SWAP70	SWAP70_chr11:9659577	A	T	0.280109	0.28309	0.017131	0.0073883
CD59	CD59_chr11:33802866	G	A	0.265004	0.266381	0.017165	0.011393
CCL4	CCL4_chr17:34819750	A	G	-0.397854	-0.398158	0.017201	0.015807
ISM1	ISM1_chr20:13347963	G	A	0.248024	0.248059	0.01729	0.016999
SETMAR	SETMAR_chr3:4354262	T	G	-0.333215	-0.3361	0.01775	0.0096181
SERPINF1	SERPINF1_chr17:1667674	T	C	-0.262777	-0.264609	0.017805	0.010535
CDCP1	CDCP1_chr3:45131018	A	G	0.263567	0.263866	0.0179	0.016139
ARSB	ARSB_chr5:78187033	A	T	0.421638	0.433344	0.017967	0.00052399
TGFB1	TGFB1_chr19:41751520	A	G	0.414147	0.41495	0.018312	0.015581
VEGFC	VEGFC_chr4:177627952	C	T	-0.390817	-0.391144	0.018423	0.016878
PRSS22	PRSS22_chr16:2897372	C	A	0.258756	0.259696	0.01858	0.014233
GPC1	GPC1_chr2:241429712	G	A	0.442998	0.449986	0.018673	0.0072917
TGFB2	TGFB2_chr1:218676978	C	T	0.362744	0.363722	0.018897	0.01538
ENTR1	ENTR1_chr9:139299637	T	C	-0.446515	-0.457256	0.019571	0.0033895
TIMP4	TIMP4_chr3:12088448	A	G	-0.343812	-0.348271	0.019679	0.0088237
TNR	TNR_chr1:175581146	C	T	-0.369456	-0.381228	0.019807	1.8668e-05
CNPY2	CNPY2_chr12:56821585	T	C	0.523035	0.524564	0.020249	0.016755
GLIPR1	GLIPR1_chr12:75903206	T	C	0.320838	0.321349	0.020384	0.017929
TPK1	TPK1_chr7:144549571	G	A	-0.2622	-0.268134	0.020768	0.0032071
CD5	CD5_chr11:60794862	G	C	-0.349508	-0.350109	0.021109	0.018439
MFGE8	MFGE8_chr15:89455768	G	C	0.351137	0.363039	0.021299	0.00028424
PTS	PTS_chr11:112076587	C	G	-0.300636	-0.305181	0.021687	0.0088678
CA12	CA12_chr15:63623463	A	G	-0.255083	-0.256339	0.022179	0.016455
KYNU	KYNU_chr2:143811374	T	C	0.323201	0.323845	0.02226	0.01932
HMOX2	HMOX2_chr16:5063306	G	A	-0.273163	-0.274003	0.022472	0.018438
IMPA1	IMPA1_chr8:82553983	G	A	-0.336818	-0.348776	0.022736	0.00039781
LACTB2	LACTB2_chr8:71680355	T	G	-0.248135	-0.252335	0.023356	0.0084691
TCL1A	TCL1A_chr14:96178323	C	T	-0.327608	-0.330552	0.023507	0.014925
PDIA5	PDIA5_chr3:122851100	A	G	-0.23607	-0.236643	0.023612	0.020331
NCAM2	NCAM2_chr21:22857652	C	T	0.256421	-0.462162	0.024694	1.1189e-06
MRC1	MRC1_chr10:18438456	T	G	0.267338	0.269742	0.025336	0.016081
AHNAK2	AHNAK2_chr14:105440006	G	A	-0.244445	-0.24495	0.02602	0.023069
F11	F11_chr4:187196510	A	G	-0.22326	0.351614	0.026232	0.002327
BAG3	BAG3_chr10:121280219	G	A	0.259935	0.263505	0.026474	0.013437
PEPD	PEPD_chr19:33887160	A	C	-0.242552	-0.24439	0.026518	0.018292
DKK3	DKK3_chr11:12070969	C	G	0.248907	0.25017	0.026546	0.02051
LEPR	LEPR_chr1:66064989	T	C	0.250959	0.255856	0.026994	0.01005
MEGF10	MEGF10_chr5:126630016	T	C	-0.212807	0.333357	0.027267	0.004022
PLXDC1	PLXDC1_chr17:37268780	G	A	0.23814	-0.405301	0.028078	0.00020326
ALPP	ALPP_chr2:233313354	G	A	-0.519332	-0.543271	0.028438	0.00039067
PPM1F	PPM1F_chr22:22266808	A	G	-0.302306	-0.306045	0.028603	0.017276
NBL1	NBL1_chr1:19014865	G	C	0.296708	0.298533	0.028625	0.021592
LGALS7_LGALS7B	LGALS7_LGALS7B_chr19:39059697	C	T	-0.389321	-0.398225	0.029093	0.012141
GRIK2	GRIK2_chr6:101468591	G	A	0.576589	0.599182	0.029498	0.0049339
NOS1	NOS1_chr12:117878983	A	G	-0.229991	-0.232633	0.029659	0.018092
HAGH	HAGH_chr16:1838337	A	G	0.333859	0.334693	0.029743	0.026082
SLITRK6	SLITRK6_chr13:86198541	T	G	-0.55102	-0.570863	0.030059	0.0070544
GP6	GP6_chr19:55539072	T	G	-0.386596	-0.403261	0.030631	0.0035427
SIGLEC1	SIGLEC1_chr20:3664915	G	A	-0.435556	-0.437964	0.030684	0.024643
ENTPD6	ENTPD6_chr20:25002519	A	G	-0.437955	-0.438039	0.030812	0.030278
IL7	IL7_chr8:79837448	C	G	0.374264	0.376166	0.032636	0.026696
DSG3	DSG3_chr18:29211316	T	C	0.253715	0.258726	0.033481	0.015911
GFRA1	GFRA1_chr10:118001771	C	T	-0.32087	-0.322361	0.033949	0.028069
CDNF	CDNF_chr10:14904654	G	A	0.370782	0.373515	0.034136	0.026303
LEG1	LEG1_chr6:127894247	T	A	-0.193678	0.266198	0.034502	0.026161
APBB1IP	APBB1IP_chr10:27553919	G	A	0.292161	0.293535	0.034654	0.028621
BOC	BOC_chr3:112103919	T	C	0.258601	0.259702	0.034757	0.029237
PTGR1	PTGR1_chr9:114290716	A	G	0.410033	0.42438	0.034842	0.011598
TYMP	TYMP_chr22:50964153	T	C	-0.351635	-0.372094	0.035128	0.00067968
GFRA2	GFRA2_chr8:21547067	A	C	-0.220885	0.396575	0.035492	0.00021231
VSIR	VSIR_chr10:73540915	C	A	0.502137	0.53244	0.035539	7.0501e-06
SERPINF2	SERPINF2_chr17:708015	C	T	0.285092	0.290575	0.036205	0.019238
IL4R	IL4R_chr16:27316576	T	G	-0.264111	-0.273941	0.036377	0.0086615
FLT1	FLT1_chr13:29130561	T	G	-0.364108	-0.364572	0.036987	0.034628
HSPA1A	HSPA1A_chr6:31799393	A	G	-0.462535	-0.462616	0.037005	0.036494
ACVRL1	ACVRL1_chr12:52327013	G	C	0.453523	0.462813	0.037012	0.021366
SMARCA2	SMARCA2_chr9:1528456	A	T	0.233075	0.234492	0.037157	0.029911
ELAC1	ELAC1_chr18:49276017	G	C	0.238823	0.245375	0.037591	0.014492
ILKAP	ILKAP_chr2:239937135	T	C	0.29606	0.297149	0.039323	0.034207
CHAD	CHAD_chr17:48672946	G	A	-0.230102	-0.231951	0.040322	0.031202
BST2	BST2_chr19:17709398	G	C	0.270792	0.281828	0.040716	0.011163
ERBB4	ERBB4_chr2:213333243	T	C	0.240058	0.245725	0.040815	0.019929
SMOC2	SMOC2_chr6:168821727	G	A	-0.273693	-0.284246	0.041088	0.012961
DSCAM	DSCAM_chr21:42062470	T	C	0.392398	0.402224	0.04124	0.022702
SERPINA6	SERPINA6_chr14:94341408	G	A	0.232531	0.232686	0.041293	0.040118
IL19	IL19_chr1:207019530	A	C	-0.327123	-0.330394	0.041579	0.031211
TREM2	TREM2_chr6:41133806	A	G	0.229381	0.231254	0.043204	0.033915
TEK	TEK_chr9:27184940	T	G	0.463563	0.465024	0.043522	0.03904
IFNL1	IFNL1_chr19:40154898	T	C	0.233966	0.234179	0.043679	0.042125
KLK4	KLK4_chr19:51415252	G	A	0.247877	0.253791	0.043948	0.022927
KLK11	KLK11_chr19:51567393	A	G	0.365653	0.370069	0.043949	0.032344
CYTL1	CYTL1_chr4:5030855	C	T	-0.394346	-0.418048	0.043985	0.0079452
MAN1A2	MAN1A2_chr1:118023556	C	G	-0.374038	-0.379525	0.043999	0.030846
CEACAM1	CEACAM1_chr19:43021011	C	G	-0.407155	-0.419522	0.044597	0.023018
CD200	CD200_chr3:112686548	G	A	-0.410611	-0.411347	0.044903	0.04166
FCER1A	FCER1A_chr1:159452089	T	C	-0.253057	-0.255875	0.045385	0.033561
ATXN3	ATXN3_chr14:92480009	C	T	-0.251093	-0.251222	0.045398	0.044441
CRYBB1	CRYBB1_chr22:27493914	G	C	-0.25424	-0.266353	0.046204	0.011644
LY96	LY96_chr8:74852603	T	A	0.234883	0.2404	0.046571	0.025491
TRIM58	TRIM58_chr1:248022911	T	G	-0.280298	-0.294043	0.04678	0.012971
VAT1	VAT1_chr17:41046727	A	G	0.324212	0.325994	0.047549	0.040401
ARHGAP25	ARHGAP25_chr2:68652174	C	A	0.225473	0.225657	0.048102	0.0467
AKR7L	AKR7L_chr1:19598198	G	C	-0.351826	-0.355466	0.048124	0.037453
GPR158	GPR158_chr10:25966369	C	T	0.199692	-0.289369	0.048347	0.033796
ADAMTS4	ADAMTS4_chr1:161182484	A	G	0.238366	0.251441	0.048919	0.0095643
MVK	MVK_chr12:109977464	G	T	-0.236815	-0.247268	0.048948	0.015293
RBP5	RBP5_chr12:7282851	T	C	-0.416545	-0.426041	0.049086	0.031541
TP53	TP53_chr17:7252148	T	G	0.225673	0.226921	0.049511	0.042587
