## Supplementary Table 10 for "Longitudinal Proteogenomic Analysis Reveals Mechanistic Insights into the Progression from Prediabetes to Type 2 Diabetes"

### Sheet: mediation_results_diff_pqtls
Supplementary Table 10: Table listing the pQTLs, the proteins and the clinical features as well as the ACME and the FDR-corrected p-values from the mediation analysis.
Protein	Clinical feature	Differential pQTL rsid	Average causal mediation effect	P-value (Average causal mediation effect)	Adjusted P-value (Average causal mediation effect)
ADAMTS8	Body fat %	rs7103289	-0.0510035	0	0
ADAMTS8	VAT_l	rs7103289	-0.0912503	0	0
ADAMTS8	FLI	rs7103289	-0.0548972	0.002	0.0114667
APEX1	FLI	rs1130409	-0.062922	0.008	0.0344
CD244	OGIS	rs508744	-0.0660331	0.002	0.0215
CD244	Fasting glucose	rs508744	0.0663148	0	0
CHGB	Body fat %	rs6107718	0.133672	0	0
CHGB	VAT_l	rs6107718	0.164293	0	0
CHGB	FLI	rs6107718	0.218823	0	0
CHGB	HOMA-IR	rs6107718	0.145056	0	0
CHGB	OGIS	rs6107718	-0.133579	0	0
CLSTN2	Body fat %	rs1868171	-0.0793548	0.006	0.0368571
CPE	Body fat %	rs1550270	-0.0713141	0	0
CPE	FLI	rs1550270	-0.0778788	0	0
CPE	OGIS	rs1550270	0.0799201	0	0
CSF1R	FLI	rs245076	0.0542167	0	0
CSF1R	HOMA-IR	rs245076	0.095696	0	0
CSF1R	OGIS	rs245076	-0.0680909	0.002	0.0215
CTRC	hba1c_perc	rs2982322	0.103729	0	0
ENG	hba1c_perc	rs12551781	0.104818	0	0
EPPK1	VAT_l	rs4874086	-0.0912064	0.004	0.0491429
FAM171B	Body fat %	rs11695399	0.05371	0.004	0.0312727
GUCA2A	Body fat %	rs2071499	-0.05237	0.004	0.0312727
GUCA2A	VAT_l	rs2071499	-0.0855304	0.004	0.0491429
GUCA2A	FLI	rs2071499	-0.0929228	0	0
GUCA2A	OGIS	rs2071499	0.108115	0.002	0.0215
GUCA2A	Fasting glucose	rs2071499	-0.0785819	0	0
ITGB5	Body fat %	rs2333039	-0.0844493	0	0
ITGB5	FLI	rs2333039	-0.0971887	0	0
ITGB5	OGIS	rs2333039	0.0653733	0	0
JAM3	FLI	rs655627	0.0423747	0.008	0.0344
LGALS1	Body fat %	rs9622675	-0.114746	0	0
LGALS1	VAT_l	rs9622675	-0.115268	0	0
LGALS1	FLI	rs9622675	-0.179452	0	0
LGALS1	HOMA-IR	rs9622675	-0.0837155	0	0
LGALS1	IGI	rs9622675	-0.115006	0	0
LILRB4	Body fat %	rs1205321	-0.0354135	0.006	0.0368571
LILRB4	FLI	rs1205321	-0.077734	0	0
LMNB2	FLI	rs4807951	-0.0718895	0.002	0.0114667
LTBR	FLI	rs11064159	0.0547954	0.004	0.0202353
NT5C	FLI	rs12149968	0.0917702	0.006	0.0286667
PI3	Body fat %	rs13038342	0.0612289	0.002	0.0191111
PI3	FLI	rs13038342	0.0823	0	0
PRSS8	Body fat %	rs1549299	0.053027	0	0
PRSS8	VAT_l	rs1549299	0.0865602	0	0
PRSS8	FLI	rs1549299	0.0960369	0	0
PRSS8	HOMA-IR	rs1549299	0.0817946	0	0
PRSS8	OGIS	rs1549299	-0.113769	0	0
REG1A	FLI	rs1448212	0.0609628	0	0
S100A13	VAT_l	rs6687602	0.154299	0.004	0.0491429
SCG2	FLI	rs940319	0.0627504	0	0
SCLY	FLI	rs1131296	0.0389125	0.004	0.0202353
SCLY	OGIS	rs1131296	-0.0730708	0	0
SELE	Body fat %	rs7519364	0.051209	0	0
SELE	FLI	rs7519364	0.115141	0	0
SELE	HOMA-IR	rs7519364	0.0753843	0.002	0.0344
SELE	OGIS	rs7519364	-0.0786629	0.004	0.0382222
SFRP4	FLI	rs62442581	0.0950491	0.002	0.0114667
SPP1	Body fat %	rs10013990	-0.0494074	0	0
TNXB	Body fat %	rs403414	0.0421347	0.006	0.0368571
